# Estimation of infection rate and the population size potentially exposed to SARS-CoV-2 in Japan during 2020

**DOI:** 10.1101/2021.02.01.21250971

**Authors:** Motohiko Naito

## Abstract

**Background:** The infectious respiratory disease COVID-19, caused novel severe acute respiratory syndrome coronavirus 2 (SARS-CoV-2) reached pandemic status during 2020. The primary statistic data are important to survey the actual circumstances of COVID-19. Here, we report the analysis of the primary data of COVID-19 in Japan during 2020.

**Methods:** Data were collected and released systematically under Japan domestic law. Machine learning was conducted to estimate the positive rate in Japan and four prefectures (Tokyo, Osaka, Chiba, and Fukuoka).

**Results:** Primary data analysis revealed there were at least two peaks of infection in Japan; the first one was during April 2020 and the second one started from November 1, 2020. Estimating the positive rate in Japan as well as in the four prefectures reinforced the above observations. The positive rate in Japan during 2020 was estimated to be around 6% to 8%. We also estimated that 1.95 million people were possibly exposed to the novel virus on October 31, 2020. The numbers of related deaths were over 3,000 people at the end of 2020.

**Conclusion:** We estimated the infection rate of SARS-CoV-2 in Japan to be 6–8% in 2020. We also concluded that Japan had at least two infection-spreading periods, the first one being from Jan 19, 2020 until May 2020, and the second one beginning from November 1, 2020. Importantly, our analysis supports the need for clear definition of the criteria for conducting confirmation tests before embarking on data analysis.
