## Supplementary material for "Estimation of infection rate and the population size potentially exposed to SARS-CoV-2 in Japan during 2020": all data used in this study: Chiba_datasets_csv

	date	chiba_overall_conducted	chiba_conducted	chiba_positive	chiba_positive_rate	chiba_positive_rate_all	chiba_est_positive_rate
1	2020-03-26	1449	108	63	0.583333333333333	0.0434782608695652	0.0990379751499302
2	2020-03-27	1531	169	68	0.402366863905325	0.0444154147615937	0.101139162757223
3	2020-03-28	1698	207	131	0.632850241545894	0.0771495877502945	0.175577618447796
4	2020-03-29	1852	237	165	0.69620253164557	0.0890928725701944	0.202669300791812
5	2020-03-30	1988	362	171	0.472375690607735	0.0860160965794769	0.195605456831917
6	2020-03-31	2229	527	185	0.351043643263757	0.0829968595782862	0.188647679745071
7	2020-04-01	2386	527	191	0.362428842504744	0.0800502933780386	0.181902181911947
8	2020-04-02	2573	712	208	0.292134831460674	0.0808394869801788	0.183645495698719
9	2020-04-03	2745	788	233	0.295685279187817	0.0848816029143898	0.19278603749192
10	2020-04-04	2995	828	261	0.315217391304348	0.0871452420701169	0.197873480512149
11	2020-04-05	3081	876	272	0.310502283105023	0.0882830249918858	0.200440276601364
12	2020-04-06	3160	1297	282	0.217424826522745	0.0892405063291139	0.202599460926087
13	2020-04-07	3401	3069	320	0.104268491365266	0.0940899735371949	0.213566208791634
14	2020-04-08	3668	1500	355	0.236666666666667	0.0967829880043621	0.219636806565903
15	2020-04-09	3903	1500	384	0.256	0.0983858570330515	0.223241554622266
16	2020-04-10	4150	1691	424	0.250739207569486	0.102168674698795	0.231793346570629
17	2020-04-11	4453	1743	465	0.266781411359725	0.104423983831125	0.236875340844717
18	2020-04-12	4580	1743	482	0.27653471026965	0.105240174672489	0.238713484982166
19	2020-04-13	4716	2329	496	0.212966938600258	0.105173876166243	0.23854970996994
20	2020-04-14	5058	2447	530	0.21659174499387	0.104784499802293	0.237636135212036
21	2020-04-15	5448	2688	582	0.216517857142857	0.106828193832599	0.242240323026118
22	2020-04-16	5796	3006	619	0.205921490352628	0.1067977915804	0.242147495787481
23	2020-04-17	6137	3286	646	0.196591600730371	0.105263157894737	0.238647556578565
24	2020-04-18	6455	3308	668	0.201934703748489	0.103485670023238	0.23460091929077
25	2020-04-19	6592	3411	690	0.202286719437115	0.104672330097087	0.237284228008932
26	2020-04-20	6756	3803	706	0.185642913489351	0.104499703966844	0.236885115909034
27	2020-04-21	7024	4961	724	0.145938318887321	0.103075170842825	0.23364412569194
28	2020-04-22	7397	4284	745	0.17390289449113	0.100716506691902	0.228283048177769
29	2020-04-23	7655	4646	766	0.164873009040034	0.100065316786414	0.226797819238393
30	2020-04-24	8010	4879	776	0.159048985447838	0.0968789013732834	0.219564480508127
31	2020-04-25	8374	5028	784	0.155926809864757	0.0936231191784094	0.212175353303046
32	2020-04-26	8542	5163	791	0.1532055006779	0.0926012643409038	0.209855161454027
33	2020-04-27	8701	5512	799	0.144956458635704	0.091828525456844	0.208099986557801
34	2020-04-28	9002	5636	803	0.142476933995742	0.0892023994667852	0.202141797601552
35	2020-04-29	9289	5753	811	0.140969928732835	0.0873075680912908	0.197841846162422
36	2020-04-30	9461	6141	815	0.132714541605602	0.0861431138357467	0.195199741405251
37	2020-05-01	9746	6347	821	0.129352449976367	0.0842396880771599	0.190881311418982
38	2020-05-02	10068	6374	825	0.129432067775337	0.081942789034565	0.18567128863193
39	2020-05-03	10243	6374	830	0.130216504549733	0.0810309479644635	0.183602375735937
40	2020-05-04	10368	NA	831	NA	0.080150462962963	0.181605463803073
41	2020-05-05	10480	6374	833	0.130687166614371	0.0794847328244275	0.180095388110785
42	2020-05-06	10628	6374	837	0.131314716033888	0.0787542340986074	0.178438104469884
43	2020-05-07	10795	7308	840	0.114942528735632	0.0778138026864289	0.176305034601626
44	2020-05-08	11076	NA	842	NA	0.0760202239075479	0.172237670598012
45	2020-05-09	11365	NA	843	NA	0.0741750989881214	0.168053726918534
46	2020-05-10	11553	NA	845	NA	0.0731411754522635	0.165709152171169
47	2020-05-11	11684	NA	848	NA	0.0725778842862034	0.164431519121428
48	2020-05-12	11966	NA	850	NA	0.0710345980277453	0.160932164060579
49	2020-05-13	12272	NA	850	NA	0.0692633637548892	0.156916419291345
50	2020-05-14	12522	NA	852	NA	0.0680402491614758	0.154143232775013
51	2020-05-15	12766	NA	860	NA	0.0673664421118596	0.152614646198701
52	2020-05-16	12948	NA	860	NA	0.0664195242508496	0.150467999835289
53	2020-05-17	13043	NA	862	NA	0.0660890899332976	0.149718648256467
54	2020-05-18	13148	NA	862	NA	0.0655613020991786	0.148522224161901
55	2020-05-19	13346	NA	865	NA	0.0648134272441181	0.146826511123216
56	2020-05-20	13585	NA	866	NA	0.0637467795362532	0.144408452052858
57	2020-05-21	13741	NA	866	NA	0.0630230696455862	0.142767928541334
58	2020-05-22	13871	NA	866	NA	0.0624324129478769	0.141429031543725
59	2020-05-23	13979	NA	866	NA	0.0619500679590815	0.140335696068037
60	2020-05-24	14058	NA	866	NA	0.0616019348413715	0.139546550503765
61	2020-05-25	14123	NA	866	NA	0.0613184167669759	0.138903906539229
62	2020-05-26	14285	NA	867	NA	0.0606930346517326	0.137486211626199
63	2020-05-27	14428	NA	868	NA	0.0601607984474633	0.136279729526368
64	2020-05-28	14546	NA	868	NA	0.0596727622714148	0.135173531213689
65	2020-05-29	14688	NA	868	NA	0.0590958605664488	0.13386589599154
66	2020-05-30	14814	NA	869	NA	0.0586607263399487	0.132879518653405
67	2020-05-31	14881	NA	869	NA	0.058396613130838	0.132280900690321
68	2020-06-01	14936	NA	870	NA	0.0582485270487413	0.131945160292753
69	2020-06-02	15076	NA	870	NA	0.0577076147519236	0.130719146052762
70	2020-06-03	15225	NA	870	NA	0.0571428571428571	0.129439117498603
71	2020-06-04	15361	NA	907	NA	0.0590456350498014	0.133748561465795
72	2020-06-05	15519	NA	908	NA	0.0585089245441072	0.132532052492723
73	2020-06-06	15657	NA	908	NA	0.057993229865236	0.131363263024844
74	2020-06-07	15742	NA	911	NA	0.0578706644644899	0.131085224211247
75	2020-06-08	15812	NA	911	NA	0.0576144700227675	0.13050454845978
76	2020-06-09	15990	NA	914	NA	0.0571607254534084	0.12947595864067
77	2020-06-10	16145	NA	916	NA	0.0567358315267885	0.128512823688633
78	2020-06-11	16309	NA	919	NA	0.0563492550125697	0.127636508515093
79	2020-06-12	16502	NA	922	NA	0.0558720155132711	0.126554684083449
80	2020-06-13	16624	NA	923	NA	0.0555221366698749	0.125761683876392
81	2020-06-14	16715	NA	923	NA	0.0552198623990428	0.125076638475353
82	2020-06-15	16769	NA	923	NA	0.0550420418629614	0.124673658173161
83	2020-06-16	16898	NA	923	NA	0.0546218487394958	0.123721391247799
84	2020-06-17	17020	NA	924	NA	0.054289071680376	0.122967162957847
85	2020-06-18	17121	NA	926	NA	0.0540856258396122	0.12250596784823
86	2020-06-19	17229	NA	926	NA	0.0537465900516571	0.121737643402724
87	2020-06-20	17316	NA	928	NA	0.0535920535920536	0.121387302434843
88	2020-06-21	17373	NA	928	NA	0.0534162205721522	0.120988832425912
89	2020-06-22	17415	NA	930	NA	0.0534022394487511	0.120957017531604
90	2020-06-23	17596	NA	933	NA	0.0530234144123664	0.12009834469934
91	2020-06-24	17761	NA	937	NA	0.0527560385113451	0.119492183625231
92	2020-06-25	17897	NA	941	NA	0.0525786444655529	0.119089906153346
93	2020-06-26	18047	NA	945	NA	0.0523632736742949	0.118601621580083
94	2020-06-27	18212	NA	950	NA	0.0521634087414891	0.118148397934201
95	2020-06-28	18286	NA	953	NA	0.052116373181669	0.118041623718253
96	2020-06-29	18354	NA	957	NA	0.0521412226217718	0.11809769492887
97	2020-06-30	18547	NA	964	NA	0.0519760608184612	0.117723018608169
98	2020-07-01	18917	NA	971	NA	0.0513294919913306	0.116257471555736
99	2020-07-02	19334	NA	982	NA	0.0507913520223441	0.115037475885806
100	2020-07-03	19746	NA	991	NA	0.0501873797224754	0.113668429742439
101	2020-07-04	20151	NA	1007	NA	0.0499727060691777	0.113181200581158
102	2020-07-05	20406	NA	1014	NA	0.0496912672743311	0.112543145191665
103	2020-07-06	20871	NA	1023	NA	0.0490153801926118	0.111011273628729
104	2020-07-07	21433	NA	1034	NA	0.0482433630383054	0.10926157401364
105	2020-07-08	22102	NA	1044	NA	0.047235544294634	0.106977735086769
106	2020-07-09	22682	NA	1066	NA	0.0469976192575611	0.106437775940517
107	2020-07-10	23330	NA	1078	NA	0.0462066009429919	0.104645162941647
108	2020-07-11	23790	NA	1092	NA	0.0459016393442623	0.103953756434428
109	2020-07-12	24157	NA	1123	NA	0.046487560541458	0.105280099784066
110	2020-07-13	24885	NA	1141	NA	0.0458509142053446	0.103837166447196
111	2020-07-14	25723	NA	1166	NA	0.0453290829218987	0.102654187968699
112	2020-07-15	26707	NA	1195	NA	0.044744823454525	0.101329762678124
113	2020-07-16	27651	NA	1227	NA	0.0443745253336227	0.10049002612209
114	2020-07-17	28434	NA	1248	NA	0.0438911162692551	0.0993944256610269
115	2020-07-18	29038	NA	1280	NA	0.0440801708106619	0.0998218891508811
116	2020-07-19	29416	NA	1304	NA	0.0443296165352189	0.100386383106048
117	2020-07-20	30178	NA	1322	NA	0.0438067466366227	0.0992015601077425
118	2020-07-21	31067	NA	1337	NA	0.0430360189268355	0.0974554029603753
119	2020-07-22	31980	NA	1377	NA	0.0430581613508443	0.0975047448965091
120	2020-07-23	32474	NA	1410	NA	0.0434193508653076	0.0983222352182968
121	2020-07-24	32812	NA	1436	NA	0.0437644764110691	0.0991034907725685
122	2020-07-25	33367	NA	1457	NA	0.043665897443582	0.098879817420996
123	2020-07-26	33866	NA	1479	NA	0.043672119529912	0.0988935193132795
124	2020-07-27	34719	NA	1503	NA	0.0432904173507302	0.0980285464371475
125	2020-07-28	35727	NA	1526	NA	0.0427127942452487	0.0967198270929082
126	2020-07-29	36792	NA	1575	NA	0.0428082191780822	0.096935234605446
127	2020-07-30	37762	NA	1624	NA	0.043006196705683	0.0973829092694408
128	2020-07-31	38758	NA	1660	NA	0.0428298673822179	0.0969830524991291
129	2020-08-01	39594	NA	1733	NA	0.043769257968379	0.0991096842985448
130	2020-08-02	40086	NA	1784	NA	0.0445043157211994	0.100773869015197
131	2020-08-03	41205	NA	1827	NA	0.0443392792136877	0.100399559386683
132	2020-08-04	42544	NA	1874	NA	0.0440485144791275	0.0997404843841039
133	2020-08-05	43896	NA	1924	NA	0.0438308729724804	0.0992470191780502
134	2020-08-06	45086	NA	2000	NA	0.0443596681896819	0.100443846053719
135	2020-08-07	46254	NA	2065	NA	0.0446447874778398	0.101088947335611
136	2020-08-08	47045	NA	2118	NA	0.0450207248379211	0.101939846037758
137	2020-08-09	47735	NA	2164	NA	0.0453336126531895	0.102648043970207
138	2020-08-10	48212	NA	2205	NA	0.0457355015348876	0.10355782818056
139	2020-08-11	49237	NA	2223	NA	0.0451489733330625	0.102229378569335
140	2020-08-12	50306	NA	2257	NA	0.044865423607522	0.101586971158694
141	2020-08-13	51501	NA	2303	NA	0.0447175782994505	0.101251779322684
142	2020-08-14	52613	NA	2354	NA	0.0447417938532302	0.10130621989702
143	2020-08-15	53461	NA	2414	NA	0.0451544116271675	0.102240227409329
144	2020-08-16	54072	NA	2462	NA	0.0455318834147063	0.103094721072063
145	2020-08-17	55240	NA	2494	NA	0.0451484431571325	0.10222616633063
146	2020-08-18	56476	NA	2532	NA	0.0448332034846661	0.10151204225346
147	2020-08-19	57878	NA	2578	NA	0.0445419675869933	0.100852219654865
148	2020-08-20	59019	NA	2642	NA	0.0447652450905641	0.101357468233253
149	2020-08-21	59999	NA	2695	NA	0.0449174152902548	0.101701778609208
150	2020-08-22	60864	NA	2738	NA	0.0449855415352261	0.101855796902219
151	2020-08-23	61373	NA	2774	NA	0.0451990288889251	0.102339046657214
152	2020-08-24	62394	NA	2801	NA	0.0448921370644613	0.10164393027941
153	2020-08-25	63497	NA	2834	NA	0.0446320298596784	0.101054759329075
154	2020-08-26	64608	NA	2877	NA	0.0445300891530461	0.100823708750308
155	2020-08-27	65737	NA	2922	NA	0.0444498532029146	0.1006418130143
156	2020-08-28	66761	NA	2961	NA	0.0443522415781669	0.100420585123031
157	2020-08-29	67639	NA	2994	NA	0.0442644036724375	0.100221537266609
158	2020-08-30	68075	NA	3033	NA	0.0445538009548292	0.100876698656834
159	2020-08-31	69150	NA	3050	NA	0.0441070137382502	0.0998648920610544
160	2020-09-01	70262	NA	3068	NA	0.0436651390509806	0.09886422476365
161	2020-09-02	71424	NA	3092	NA	0.043290770609319	0.0980163912512713
162	2020-09-03	72652	NA	3125	NA	0.0430132687331388	0.0973878686731895
163	2020-09-04	73845	NA	3160	NA	0.0427923352969057	0.0968874766385138
164	2020-09-05	74723	NA	3188	NA	0.0426642399261272	0.0965973019018399
165	2020-09-06	75198	NA	3211	NA	0.0427006037394612	0.0966795683941119
166	2020-09-07	76493	NA	3225	NA	0.042160720588812	0.0954570271102119
167	2020-09-08	77661	NA	3257	NA	0.0419386822214496	0.094954127082138
168	2020-09-09	78844	NA	3280	NA	0.0416011364212876	0.0941897230585681
169	2020-09-10	80003	NA	3308	NA	0.0413484494331463	0.0936174597057607
170	2020-09-11	81078	NA	3339	NA	0.0411825649374676	0.0932417348130554
171	2020-09-12	81908	NA	3384	NA	0.0413146457000537	0.0935406803441521
172	2020-09-13	82402	NA	3404	NA	0.0413096769495886	0.0935293711058229
173	2020-09-14	83652	NA	3415	NA	0.0408238894467556	0.0924293545666544
174	2020-09-15	84857	NA	3445	NA	0.0405977114439587	0.0919171157586388
175	2020-09-16	86018	NA	3482	NA	0.0404798995559069	0.0916502707789089
176	2020-09-17	87169	NA	3516	NA	0.0403354403515011	0.0913230445560225
177	2020-09-18	88344	NA	3556	NA	0.0402517431857285	0.091133445803222
178	2020-09-19	89165	NA	3602	NA	0.0403970167666685	0.0914622612735614
179	2020-09-20	89733	NA	3637	NA	0.0405313541283586	0.0917663649353831
180	2020-09-21	90288	NA	3651	NA	0.0404372674109516	0.0915532808463224
181	2020-09-22	90789	NA	3669	NA	0.0404123847602683	0.0914968832588283
182	2020-09-23	92140	NA	3689	NA	0.0400369003690037	0.0906466332037601
183	2020-09-24	93194	NA	3715	NA	0.0398630813142477	0.0902529919364099
184	2020-09-25	94400	NA	3746	NA	0.0396822033898305	0.0898433613463013
185	2020-09-26	95176	NA	3784	NA	0.0397579221652517	0.0900147171178163
186	2020-09-27	95653	NA	3805	NA	0.0397792019068926	0.0900628603778797
187	2020-09-28	96918	NA	3822	NA	0.0394353989970903	0.089284365052337
188	2020-09-29	98076	NA	3862	NA	0.0393776255149068	0.0891534662536413
189	2020-09-30	99254	NA	3896	NA	0.039252826082576	0.0888708145107238
190	2020-10-01	100467	NA	3934	NA	0.0391571361740671	0.088654083018836
191	2020-10-02	101589	NA	3968	NA	0.0390593469765427	0.0884325818306166
192	2020-10-03	102198	NA	4010	NA	0.0392375584649406	0.0888360125077949
193	2020-10-04	102669	NA	4047	NA	0.0394179353066651	0.089244354521379
194	2020-10-05	103980	NA	4069	NA	0.0391325254856703	0.0885980785366565
195	2020-10-06	105309	NA	4110	NA	0.0390280033045609	0.0883613469831414
196	2020-10-07	106574	NA	4154	NA	0.0389776118002515	0.0882471608274433
197	2020-10-08	107847	NA	4193	NA	0.0388791528739789	0.0880241617716883
198	2020-10-09	109003	NA	4232	NA	0.0388246195058852	0.0879006185055778
199	2020-10-10	109822	NA	4267	NA	0.0388537815738195	0.0879666002136932
200	2020-10-11	110261	NA	4310	NA	0.0390890704782289	0.0884992662491955
201	2020-10-12	111528	NA	4321	NA	0.038743633885661	0.087717102954137
202	2020-10-13	112698	NA	4345	NA	0.0385543665371169	0.0872885225778773
203	2020-10-14	113945	NA	4376	NA	0.0384044933959366	0.0869491246534472
204	2020-10-15	115018	NA	4430	NA	0.0385157105844303	0.0872008688715243
205	2020-10-16	116020	NA	4473	NA	0.0385536976383382	0.0872868040727256
206	2020-10-17	116682	NA	4505	NA	0.0386092113607926	0.0874124562295359
207	2020-10-18	117126	NA	4530	NA	0.038676297320834	0.0875643095702789
208	2020-10-19	118301	NA	4548	NA	0.0384443073177742	0.0870390147826559
209	2020-10-20	119388	NA	4588	NA	0.0384293228800214	0.0870050258001346
210	2020-10-21	120391	NA	4637	NA	0.0385161681521044	0.0872015950679948
211	2020-10-22	121585	NA	4680	NA	0.0384915902455073	0.0871458934330716
212	2020-10-23	122487	NA	4734	NA	0.0386489994856597	0.0875022202198126
213	2020-10-24	123128	NA	4775	NA	0.038780780975895	0.0878005376346403
214	2020-10-25	123503	NA	4811	NA	0.0389545193234172	0.0881938750593453
215	2020-10-26	124142	NA	4836	NA	0.0389553897955567	0.0881958001246836
216	2020-10-27	124723	NA	4880	NA	0.0391267047777876	0.0885836451679305
217	2020-10-28	126006	NA	4920	NA	0.0390457597257273	0.0884003213944612
218	2020-10-29	127232	NA	4963	NA	0.0390074823943662	0.08831358618799
219	2020-10-30	128431	NA	4997	NA	0.0389080517943487	0.0880884189488378
220	2020-10-31	129178	NA	5034	NA	0.0389694839678583	0.0882274773482628
221	2020-11-01	129600	NA	5058	NA	0.0390277777777778	0.0883594373429389
222	2020-11-02	130839	NA	5079	NA	0.038818700846078	0.0878860133634023
223	2020-11-03	131316	NA	5119	NA	0.038982302232782	0.0882563916926936
224	2020-11-04	132745	NA	5149	NA	0.0387886549399224	0.0878179087390459
225	2020-11-05	133792	NA	5207	NA	0.038918619947381	0.0881121168306258
226	2020-11-06	134971	NA	5249	NA	0.0388898355943129	0.0880468907563686
227	2020-11-07	135666	NA	5310	NA	0.0391402414753881	0.0886137844838134
228	2020-11-08	136091	NA	5354	NA	0.0393413230852885	0.089069007972141
229	2020-11-09	137081	NA	5386	NA	0.0392906383816867	0.0889542181409791
230	2020-11-10	137921	NA	5434	NA	0.0393993663038986	0.0892003335881541
231	2020-11-11	138807	NA	5499	NA	0.039616157686572	0.0896911133838124
232	2020-11-12	139643	NA	5573	NA	0.0399089105791196	0.0903538719812864
233	2020-11-13	140397	NA	5633	NA	0.0401219399274913	0.0908361472494382
234	2020-11-14	140876	NA	5721	NA	0.0406101820040319	0.0919415080211272
235	2020-11-15	141527	NA	5781	NA	0.0408473294848333	0.0924783713104689
236	2020-11-16	143180	NA	5855	NA	0.0408925827629557	0.0925807654268951
237	2020-11-17	144926	NA	5931	NA	0.0409243337979383	0.0926525912270456
238	2020-11-18	146769	NA	6034	NA	0.0411122239710021	0.0930778843012416
239	2020-11-19	148834	NA	6119	NA	0.0411129177472889	0.0930793815132554
240	2020-11-20	150748	NA	6226	NA	0.0413007137739804	0.0935044882102715
241	2020-11-21	152199	NA	6313	NA	0.0414785905295041	0.0939071520088786
242	2020-11-22	152773	NA	6370	NA	0.0416958493974721	0.0943989959918401
243	2020-11-23	153436	NA	6399	NA	0.0417046846893819	0.0944189691899599
244	2020-11-24	155628	NA	6481	NA	0.0416441771403603	0.0942819046770447
245	2020-11-25	157561	NA	6593	NA	0.0418441111696422	0.0947344870627251
246	2020-11-26	159593	NA	6700	NA	0.0419817911813175	0.0950461305108829
247	2020-11-27	161407	NA	6782	NA	0.0420180041757792	0.0951280431991354
248	2020-11-28	162725	NA	6853	NA	0.0421139960055308	0.0953453200485126
249	2020-11-29	163376	NA	6915	NA	0.0423256781901871	0.0958245641385403
250	2020-11-30	165196	NA	6998	NA	0.0423618005278578	0.0959062762151377
251	2020-12-01	167078	NA	7060	NA	0.0422557129005614	0.095666032725346
252	2020-12-02	168879	NA	7141	NA	0.0422847127233108	0.0957316504160076
253	2020-12-03	170653	NA	7199	NA	0.0421850187222024	0.0955058840771048
254	2020-12-04	172474	NA	7282	NA	0.0422208564769183	0.095586972263251
255	2020-12-05	174346	NA	7364	NA	0.0422378488752251	0.0956253806888251
256	2020-12-06	175038	NA	7391	NA	0.0422251168317737	0.0955965376003738
257	2020-12-07	177235	NA	7500	NA	0.0423166981690975	0.0958038225126409
258	2020-12-08	179238	NA	7590	NA	0.0423459311083587	0.0958699408677694
259	2020-12-09	181451	NA	7705	NA	0.0424632545425487	0.096135503647435
260	2020-12-10	183893	NA	7847	NA	0.0426715535664762	0.0966070256349834
261	2020-12-11	185880	NA	7947	NA	0.0427533892834087	0.0967922513369386
262	2020-12-12	187291	NA	8051	NA	0.0429865823771564	0.0973201561990925
263	2020-12-13	188038	NA	8098	NA	0.0430657633031621	0.0974993902431568
264	2020-12-14	190451	NA	8217	NA	0.0431449559204205	0.0976786262717294
265	2020-12-15	192974	NA	8368	NA	0.0433633546488128	0.0981730045501657
266	2020-12-16	195473	NA	8484	NA	0.0434024136325733	0.0982613931927904
267	2020-12-17	197908	NA	8625	NA	0.0435808557511571	0.0986653191939258
268	2020-12-18	200279	NA	8766	NA	0.043768942325456	0.099091076965304
269	2020-12-19	201961	NA	8889	NA	0.0440134481409777	0.0996445856343866
270	2020-12-20	202797	NA	8952	NA	0.04414266483232	0.0999371258918612
271	2020-12-21	205222	NA	9091	NA	0.0442983695705139	0.10028955734536
272	2020-12-22	207434	NA	9271	NA	0.044693733910545	0.101184614632959
273	2020-12-23	209682	NA	9461	NA	0.0451207065937944	0.102151209277597
274	2020-12-24	211819	NA	9612	NA	0.0453783654912921	0.10273450491609
275	2020-12-25	213557	NA	9762	NA	0.0457114494022673	0.103488552855949
276	2020-12-26	215345	NA	9874	NA	0.0458520049223339	0.103806733681904
277	2020-12-27	216182	NA	9938	NA	0.0459705248355552	0.104075036289434
278	2020-12-28	217805	NA	10082	NA	0.0462891118202061	0.104796273545027
279	2020-12-29	218953	NA	10215	NA	0.0466538480861189	0.105622001481674
280	2020-12-30	220372	NA	10356	NA	0.0469932659321511	0.106390374616968
281	2020-12-31	221930	NA	10473	NA	0.0471905555805885	0.106837009452514
