## Supplementary material for "Estimation of infection rate and the population size potentially exposed to SARS-CoV-2 in Japan during 2020": all data used in this study: Fukuoka_datasets_csv

	date	fukuoka_overall_conducted	fukuoka_conducted	fukuoka_positive	fukuoka_positive_rate	fukuoka_positive_rate_all	fukuoka_est_positive_rate
1	2020-03-26	905	777	11	0.0141570141570142	0.0121546961325967	0.0138377432770922
2	2020-03-27	957	843	12	0.0142348754448399	0.0125391849529781	0.0142824203925486
3	2020-03-28	1041	844	21	0.0248815165876777	0.0201729106628242	0.0229931284050983
4	2020-03-29	1097	853	22	0.0257913247362251	0.0200546946216955	0.0228674820634076
5	2020-03-30	1133	1033	23	0.0222652468538238	0.0203000882612533	0.023152736841355
6	2020-03-31	1253	1069	43	0.0402245088868101	0.034317637669593	0.0391669637263943
7	2020-04-01	1419	1069	52	0.048643592142189	0.036645525017618	0.0418555559638645
8	2020-04-02	1677	1198	62	0.0517529215358932	0.0369707811568277	0.0422643036788211
9	2020-04-03	1898	1584	66	0.0416666666666667	0.0347734457323498	0.0397748247264355
10	2020-04-04	2233	1594	67	0.0420326223337516	0.0300044782803403	0.0343420509924997
11	2020-04-05	2626	1595	109	0.0683385579937304	0.0415079969535415	0.0475345164082898
12	2020-04-06	3005	2415	113	0.0467908902691511	0.037603993344426	0.0430805625358231
13	2020-04-07	3345	2718	136	0.0500367917586461	0.0406576980568012	0.0465918517454129
14	2020-04-08	3961	3106	161	0.0518351577591758	0.0406463014390306	0.0465964679428474
15	2020-04-09	4419	3873	187	0.048282984766331	0.0423172663498529	0.0485224003191783
16	2020-04-10	4813	4109	224	0.0545144804088586	0.0465406191564513	0.0533731075171113
17	2020-04-11	5177	4137	332	0.0802513898960599	0.0641298049063164	0.0735532870163633
18	2020-04-12	5409	4137	362	0.0875030215131738	0.0669254945461268	0.0767649812787406
19	2020-04-13	5559	5051	373	0.0738467630172243	0.0670983989926246	0.0769664321716591
20	2020-04-14	6017	5295	403	0.076109537299339	0.0669768987867708	0.0768356675744702
21	2020-04-15	6494	5667	433	0.0764072701605788	0.066676932553126	0.0764991665857205
22	2020-04-16	6836	6110	459	0.0751227495908347	0.0671445289643066	0.0770404871677865
23	2020-04-17	7160	6414	476	0.0742126598066729	0.0664804469273743	0.0762826601336618
24	2020-04-18	7573	6442	500	0.0776156473144986	0.0660240327479202	0.0757636573425823
25	2020-04-19	7715	6447	516	0.0800372266170312	0.0668826960466623	0.0767505137675766
26	2020-04-20	7799	7263	524	0.0721464959383175	0.0671881010385947	0.0771018522802678
27	2020-04-21	7976	7311	539	0.0737245246888251	0.0675777331995988	0.0775507858477572
28	2020-04-22	8219	7467	560	0.0749966519351815	0.0681348095875411	0.0781924433515901
29	2020-04-23	8504	7690	572	0.0743823146944083	0.0672624647224835	0.077193898059372
30	2020-04-24	8739	7963	584	0.0733391937711918	0.0668268680627074	0.0766959695999675
31	2020-04-25	9046	7983	595	0.0745333834398096	0.0657749281450365	0.0754910642433566
32	2020-04-26	9186	8000	606	0.07575	0.0659699542782495	0.0757159407663911
33	2020-04-27	9327	8611	615	0.0714202763906631	0.0659376005146349	0.0756798187029953
34	2020-04-28	9656	8721	619	0.0709780988418759	0.0641052195526098	0.0735789136681478
35	2020-04-29	9918	8736	639	0.0731456043956044	0.0644283121597096	0.0739514040669791
36	2020-04-30	10096	9254	642	0.0693754052301707	0.0635895404120444	0.0729897070665811
37	2020-05-01	10315	9400	645	0.0686170212765957	0.0625302956858943	0.0717751159385247
38	2020-05-02	10492	9400	648	0.068936170212766	0.061761341974838	0.0708934362309827
39	2020-05-03	10622	9400	648	0.068936170212766	0.0610054603652796	0.0700264486107356
40	2020-05-04	10686	NA	648	NA	0.0606400898371701	0.0696073602834848
41	2020-05-05	10762	9400	650	0.0691489361702128	0.0603976955956142	0.0693295057668691
42	2020-05-06	10838	9400	651	0.0692553191489362	0.0600664329212032	0.0689496245245791
43	2020-05-07	10922	10020	652	0.0650698602794411	0.0596960263687969	0.0685248329237124
44	2020-05-08	11089	10246	651	0.0635369900448956	0.058706826584904	0.0673900916880661
45	2020-05-09	11325	10429	653	0.0626138651836226	0.0576600441501104	0.0661894924062021
46	2020-05-10	11459	10535	654	0.062078785002373	0.0570730430229514	0.0655162080944942
47	2020-05-11	11522	10535	654	0.062078785002373	0.056760978996702	0.0651582463619113
48	2020-05-12	11712	11413	655	0.0573906948216946	0.0559255464480874	0.0641999571374928
49	2020-05-13	11967	11967	656	0.0548174145566976	0.0548174145566976	0.0629288073275548
50	2020-05-14	12119	12119	657	0.0542123937618615	0.0542123937618615	0.0622347980482801
51	2020-05-15	12301	12301	657	0.0534102918461914	0.0534102918461914	0.0613146046341391
52	2020-05-16	12485	12485	657	0.0526231477773328	0.0526231477773328	0.0604115688987744
53	2020-05-17	12590	11443	657	0.0574150135453989	0.0521842732327244	0.0599080552829477
54	2020-05-18	12622	11497	658	0.0572323214751674	0.0521311994929488	0.0598472287641738
55	2020-05-19	12790	11519	658	0.0571230141505339	0.0514464425332291	0.0590616173906534
56	2020-05-20	12929	11578	658	0.0568319226118501	0.0508933405522469	0.0584270535905056
57	2020-05-21	13066	11650	658	0.056480686695279	0.0503597122302158	0.0578148093646002
58	2020-05-22	13172	11715	658	0.0561673068715322	0.0499544488308533	0.0573498423626645
59	2020-05-23	13271	11764	658	0.0559333560013601	0.049581794891116	0.0569222857956766
60	2020-05-24	13326	11819	662	0.0560115068956765	0.0496773225273901	0.0570320961184929
61	2020-05-25	13393	11849	666	0.0562072748755169	0.0497274695736579	0.0570898462907723
62	2020-05-26	13603	11886	672	0.0565371024734982	0.0494008674557083	0.0567154276417323
63	2020-05-27	13776	12010	674	0.0561199000832639	0.0489256678281069	0.0561702870171971
64	2020-05-28	14034	12107	682	0.0563310481539605	0.0485962662106313	0.0557927183171877
65	2020-05-29	14403	12276	703	0.0572662104920169	0.04880927584531	0.0560381095763194
66	2020-05-30	14703	12444	729	0.0585824493731919	0.0495817180167313	0.0569256115913825
67	2020-05-31	14914	12634	746	0.0590470159886022	0.0500201153278798	0.057429395817953
68	2020-06-01	15135	12810	758	0.0591725214676034	0.0500825900231252	0.0575015859029727
69	2020-06-02	15610	12767	774	0.0606250489543354	0.049583600256246	0.0569296124402512
70	2020-06-03	16192	13239	780	0.05891683661908	0.0481719367588933	0.0553098440539667
71	2020-06-04	16674	13523	786	0.0581231975153442	0.0471392587261605	0.0541249327106681
72	2020-06-05	17177	13785	792	0.0574537540805223	0.0461081678989346	0.0529418089091112
73	2020-06-06	17729	13690	797	0.0582176771365961	0.0449545941677478	0.0516180348402508
74	2020-06-07	17997	14242	799	0.0561016711136076	0.0443962882702673	0.0509773171698971
75	2020-06-08	18220	14317	802	0.0560173220646784	0.0440175631174533	0.0505427333465981
76	2020-06-09	18770	14385	805	0.0559610705596107	0.0428875865743207	0.0492458924019787
77	2020-06-10	19378	14552	808	0.0555250137438153	0.0416967695324595	0.0478791928117325
78	2020-06-11	19746	14641	810	0.0553240898845707	0.04102096627165	0.0471035550167864
79	2020-06-12	20339	14691	812	0.0552719351984208	0.0399233000639166	0.0458436797827612
80	2020-06-13	20677	14831	821	0.0553570224529701	0.0397059534748755	0.0455944089925392
81	2020-06-14	20852	14926	822	0.0550716869891465	0.0394206790715519	0.0452669705158714
82	2020-06-15	21037	14991	825	0.0550330198118871	0.0392166183391168	0.0450328039029283
83	2020-06-16	21571	15045	826	0.0549019607843137	0.0382921514996987	0.0439716468385709
84	2020-06-17	22101	15144	827	0.0546090861067089	0.0374191213067282	0.0429695230003814
85	2020-06-18	22673	15245	830	0.0544440800262381	0.0366074185154148	0.0420378130603302
86	2020-06-19	23350	15320	833	0.0543733681462141	0.0356745182012848	0.0409669560219205
87	2020-06-20	23639	15427	838	0.0543203474427951	0.0354498921274166	0.0407091770608584
88	2020-06-21	23785	14385	805	0.0559610705596107	0.0338448602060122	0.0388661084441373
89	2020-06-22	24048	14552	808	0.0555250137438153	0.0335994677312043	0.0385844544649137
90	2020-06-23	24458	14641	810	0.0553240898845707	0.0331179982009976	0.0380317679710008
91	2020-06-24	24916	14691	812	0.0552719351984208	0.0325895007224274	0.0374250879806076
92	2020-06-25	25486	14831	821	0.0553570224529701	0.0322137644196814	0.0369938745440583
93	2020-06-26	26014	14926	822	0.0550716869891465	0.0315983701084032	0.0362873980132567
94	2020-06-27	26280	14991	825	0.0550330198118871	0.0313926940639269	0.0360513126936723
95	2020-06-28	26457	15045	826	0.0549019607843137	0.0312204709528669	0.0358536091792808
96	2020-06-29	26815	15144	827	0.0546090861067089	0.0308409472310274	0.0354179084677127
97	2020-06-30	27293	15245	830	0.0544440800262381	0.030410728025501	0.034924027337979
98	2020-07-01	27865	15320	854	0.0557441253263708	0.0306477660147138	0.0351964587169611
99	2020-07-02	28323	15427	858	0.0556167757827186	0.0302934011227624	0.0347896659258847
100	2020-07-03	28848	NA	862	NA	0.0298807542983916	0.0343159536559214
101	2020-07-04	29242	NA	868	NA	0.0296833321934204	0.0340893627681775
102	2020-07-05	29471	NA	877	NA	0.0297580672525534	0.0341752581007396
103	2020-07-06	29886	NA	878	NA	0.029378304222713	0.0337392577777584
104	2020-07-07	30679	NA	885	NA	0.0288470941034584	0.0331294280596722
105	2020-07-08	31479	NA	898	NA	0.0285269544775882	0.0327619852205664
106	2020-07-09	32232	NA	902	NA	0.0279846115661454	0.0321393223590234
107	2020-07-10	32833	NA	908	NA	0.0276551030974934	0.0317610423177002
108	2020-07-11	33351	NA	917	NA	0.0274954274234656	0.031577784871229
109	2020-07-12	33713	NA	922	NA	0.0273485005784119	0.0314091201848096
110	2020-07-13	34114	NA	924	NA	0.0270856539837017	0.031107336842614
111	2020-07-14	34911	NA	928	NA	0.0265818796367907	0.030528932308523
112	2020-07-15	35753	NA	937	NA	0.026207590971387	0.030099231144031
113	2020-07-16	36590	NA	953	NA	0.0260453675867723	0.0299130764018873
114	2020-07-17	37267	NA	972	NA	0.0260820565111224	0.0299553328081391
115	2020-07-18	37853	NA	996	NA	0.0263123134229784	0.0302198863672728
116	2020-07-19	38246	NA	1027	NA	0.0268524813052345	0.0308403452131083
117	2020-07-20	38813	NA	1060	NA	0.0273104372246412	0.0313664059966058
118	2020-07-21	40184	NA	1113	NA	0.0276975910810273	0.0318112901677158
119	2020-07-22	41101	NA	1174	NA	0.0285637819031167	0.032806275702219
120	2020-07-23	42126	NA	1240	NA	0.0294355030147652	0.0338076349405912
121	2020-07-24	42766	NA	1292	NA	0.0302109152130197	0.034698321555558
122	2020-07-25	43583	NA	1341	NA	0.0307688777734438	0.0353392894403882
123	2020-07-26	44561	NA	1431	NA	0.032113282915554	0.0368835413177397
124	2020-07-27	45207	NA	1480	NA	0.0327382927422744	0.0376014954057558
125	2020-07-28	46380	NA	1534	NA	0.0330746011211729	0.0379879312401265
126	2020-07-29	48470	NA	1634	NA	0.0337115741695894	0.0387198200262955
127	2020-07-30	50167	NA	1755	NA	0.034983156258098	0.0401805441490973
128	2020-07-31	52376	NA	1924	NA	0.0367343821597678	0.0421922342899793
129	2020-08-01	54169	NA	2045	NA	0.0377522199043734	0.0433615218012326
130	2020-08-02	55589	NA	2190	NA	0.0393962834373707	0.0452500484066719
131	2020-08-03	56650	NA	2265	NA	0.039982347749338	0.0459233120921647
132	2020-08-04	58286	NA	2352	NA	0.0403527433689051	0.0463489302085699
133	2020-08-05	60279	NA	2475	NA	0.0410590752998557	0.0471604405481836
134	2020-08-06	62341	NA	2611	NA	0.041882549205178	0.0481064996557992
135	2020-08-07	64357	NA	2751	NA	0.0427459328433581	0.0490983924796893
136	2020-08-08	66141	NA	2901	NA	0.0438608427450447	0.0503791549408517
137	2020-08-09	67776	NA	3009	NA	0.0443962464589235	0.0509942840755469
138	2020-08-10	68514	NA	3081	NA	0.0449689114633506	0.051652121192991
139	2020-08-11	69460	NA	3135	NA	0.0451338900086381	0.0518417027146808
140	2020-08-12	71388	NA	3212	NA	0.0449935563400011	0.0516806720840515
141	2020-08-13	73663	NA	3356	NA	0.0455588287199815	0.0523301471815845
142	2020-08-14	75452	NA	3481	NA	0.0461352913110322	0.0529924257966531
143	2020-08-15	76779	NA	3556	NA	0.0463147475221089	0.0531986536708834
144	2020-08-16	77644	NA	3629	NA	0.0467389624439751	0.0536859819871714
145	2020-08-17	78590	NA	3679	NA	0.0468125715739916	0.0537706000721414
146	2020-08-18	80187	NA	3727	NA	0.04647885567486	0.0533873963684269
147	2020-08-19	81886	NA	3827	NA	0.0467357057372445	0.0536825375151246
148	2020-08-20	83385	NA	3897	NA	0.0467350242849433	0.053681845184286
149	2020-08-21	85008	NA	3984	NA	0.0468661773009599	0.0538326034810171
150	2020-08-22	86445	NA	4052	NA	0.0468737347446353	0.0538413626435684
151	2020-08-23	87323	NA	4115	NA	0.0471238963388798	0.0541287675202731
152	2020-08-24	88149	NA	4166	NA	0.0472608878149497	0.0542861700716499
153	2020-08-25	89591	NA	4219	NA	0.0470917837729236	0.0540920136772567
154	2020-08-26	91345	NA	4279	NA	0.0468443811921835	0.0538079251432923
155	2020-08-27	92957	NA	4343	NA	0.0467205266951386	0.0536657373618291
156	2020-08-28	94604	NA	4409	NA	0.0466047947232675	0.0535328826475343
157	2020-08-29	96039	NA	4485	NA	0.0466997782151001	0.0536420592316425
158	2020-08-30	96933	NA	4565	NA	0.0470943847812407	0.0540953690098118
159	2020-08-31	97731	NA	4595	NA	0.0470168114518423	0.0540062964495378
160	2020-09-01	99626	NA	4633	NA	0.0465039246782968	0.0534172505695508
161	2020-09-02	101927	NA	4682	NA	0.0459348357157574	0.0527636662373409
162	2020-09-03	104071	NA	4718	NA	0.0453344351452374	0.0520740852646922
163	2020-09-04	105721	NA	4752	NA	0.0449484965144106	0.0516308393627429
164	2020-09-05	107185	NA	4779	NA	0.0445864626580212	0.051215037652403
165	2020-09-06	108005	NA	4814	NA	0.0445720105550669	0.0511984600047759
166	2020-09-07	108548	NA	4831	NA	0.0445056564837676	0.0511222636826717
167	2020-09-08	109450	NA	4842	NA	0.0442393787117405	0.0508164314464058
168	2020-09-09	110819	NA	4868	NA	0.0439274853590088	0.0504582104075242
169	2020-09-10	112882	NA	4892	NA	0.0433372902677132	0.0497803443577199
170	2020-09-11	114304	NA	4917	NA	0.0430168673012318	0.0494123288697241
171	2020-09-12	115321	NA	4931	NA	0.0427589077444698	0.0491160453415754
172	2020-09-13	115917	NA	4940	NA	0.0426166998800866	0.0489527137007135
173	2020-09-14	116814	NA	4947	NA	0.0423493759309672	0.0486456687396634
174	2020-09-15	118076	NA	4958	NA	0.0419899048070734	0.0482327903384847
175	2020-09-16	119368	NA	4969	NA	0.0416275718785604	0.0478166195591409
176	2020-09-17	120770	NA	4978	NA	0.0412188457398361	0.0473471692785543
177	2020-09-18	122222	NA	4986	NA	0.0407946196265811	0.0468599113270631
178	2020-09-19	123130	NA	4995	NA	0.0405668805327702	0.0465983346867666
179	2020-09-20	123634	NA	5002	NA	0.0404581264053578	0.0464734242009404
180	2020-09-21	123982	NA	5003	NA	0.0403526318336533	0.0463522462075113
181	2020-09-22	124186	NA	5005	NA	0.0403024495514792	0.0462946101581058
182	2020-09-23	124960	NA	5006	NA	0.0400608194622279	0.0460170762903271
183	2020-09-24	126771	NA	5011	NA	0.0395279677528772	0.0454050345442773
184	2020-09-25	128064	NA	5016	NA	0.039167916041979	0.0449914837908924
185	2020-09-26	128789	NA	5022	NA	0.0389940134638828	0.0447917382343436
186	2020-09-27	129313	NA	5026	NA	0.0388669352655959	0.0446457793010828
187	2020-09-28	130020	NA	5027	NA	0.038663282571912	0.0444118604824196
188	2020-09-29	131184	NA	5031	NA	0.0383507135016465	0.0440528471627496
189	2020-09-30	132283	NA	5039	NA	0.0380925742536834	0.0437563464449325
190	2020-10-01	133301	NA	5042	NA	0.0378241723617977	0.0434480625206805
191	2020-10-02	134657	NA	5046	NA	0.0374729869223286	0.043044685332106
192	2020-10-03	135586	NA	5053	NA	0.0372678595135191	0.0428090783701516
193	2020-10-04	136062	NA	5056	NA	0.0371595302141671	0.0426846489258067
194	2020-10-05	136678	NA	5056	NA	0.0369920543174468	0.0424922824631615
195	2020-10-06	138184	NA	5060	NA	0.0366178428761651	0.0420624580222929
196	2020-10-07	139681	NA	5068	NA	0.0362826726612782	0.0416774762737958
197	2020-10-08	141044	NA	5076	NA	0.0359887694620119	0.0413398970396514
198	2020-10-09	142188	NA	5087	NA	0.0357765774889583	0.0410961739942692
199	2020-10-10	143150	NA	5100	NA	0.0356269647223192	0.0409243332399245
200	2020-10-11	143502	NA	5103	NA	0.0355604799933102	0.040847970099454
201	2020-10-12	144216	NA	5104	NA	0.0353913574083319	0.0406537131410201
202	2020-10-13	145841	NA	5110	NA	0.0350381579939797	0.0402480205503164
203	2020-10-14	147207	NA	5123	NA	0.0348013341756846	0.039976000158991
204	2020-10-15	148398	NA	5128	NA	0.0345557217752261	0.0396938899974704
205	2020-10-16	149523	NA	5136	NA	0.034349230553159	0.0394567068443169
206	2020-10-17	150417	NA	5139	NA	0.0341650212409502	0.0392451241606017
207	2020-10-18	150735	NA	5142	NA	0.0341128470494577	0.039185194481628
208	2020-10-19	151512	NA	5146	NA	0.0339643064575743	0.039014575855206
209	2020-10-20	152905	NA	5153	NA	0.033700663810863	0.0387117478919017
210	2020-10-21	154248	NA	5160	NA	0.0334526217519838	0.0384268451727672
211	2020-10-22	155416	NA	5169	NA	0.0332591238997272	0.0382045867538816
212	2020-10-23	156615	NA	5174	NA	0.0330364269067458	0.0379487922342131
213	2020-10-24	157690	NA	5179	NA	0.0328429196524827	0.037726524356757
214	2020-10-25	158020	NA	5185	NA	0.0328123022402228	0.0376913631190966
215	2020-10-26	158630	NA	5189	NA	0.0327113408560802	0.0375753907078707
216	2020-10-27	160141	NA	5194	NA	0.0324339176101061	0.0372567360949064
217	2020-10-28	161242	NA	5202	NA	0.0322620657148882	0.0370593409401929
218	2020-10-29	162761	NA	5207	NA	0.0319916933417711	0.0367487874205802
219	2020-10-30	163838	NA	5217	NA	0.0318424297171596	0.0365773420035376
220	2020-10-31	164668	NA	5226	NA	0.0317365851288654	0.036455761104372
221	2020-11-01	165014	NA	5231	NA	0.0317003405771632	0.0364141328829135
222	2020-11-02	165588	NA	5235	NA	0.03161460975433	0.0363156640241775
223	2020-11-03	166647	NA	5237	NA	0.0314257082335716	0.0360986824553885
224	2020-11-04	167340	NA	5246	NA	0.0313493486315286	0.0360109784231661
225	2020-11-05	168839	NA	5251	NA	0.0311006343321152	0.0357252920810304
226	2020-11-06	170366	NA	5268	NA	0.0309216627730885	0.0355197226791584
227	2020-11-07	171300	NA	5276	NA	0.0307997664915353	0.0353797075901702
228	2020-11-08	171745	NA	5280	NA	0.0307432530786922	0.0353147988466257
229	2020-11-09	172436	NA	5284	NA	0.0306432531489944	0.0351999367147239
230	2020-11-10	173880	NA	5307	NA	0.0305210489993099	0.0350595737560642
231	2020-11-11	175450	NA	5328	NA	0.0303676261043032	0.0348833533653047
232	2020-11-12	176998	NA	5344	NA	0.0301924315528989	0.0346821172665158
233	2020-11-13	178418	NA	5360	NA	0.0300418119248058	0.0345091152793977
234	2020-11-14	179430	NA	5367	NA	0.0299113860558435	0.0343593070761039
235	2020-11-15	179855	NA	5379	NA	0.0299074254260376	0.0343547570554759
236	2020-11-16	180556	NA	5387	NA	0.0298356188661689	0.0342722801680969
237	2020-11-17	182317	NA	5398	NA	0.0296077710800419	0.0340105643110186
238	2020-11-18	184084	NA	5420	NA	0.0294430803328915	0.033821397708651
239	2020-11-19	185859	NA	5442	NA	0.029280260842897	0.0336343792862255
240	2020-11-20	187533	NA	5477	NA	0.0292055264940037	0.0335485436883912
241	2020-11-21	189078	NA	5513	NA	0.0291572790065476	0.033493135906293
242	2020-11-22	189891	NA	5543	NA	0.0291904302994876	0.0335312239390133
243	2020-11-23	190077	NA	5552	NA	0.0292092152127822	0.0335528053383378
244	2020-11-24	190922	NA	5563	NA	0.0291375535559024	0.0334704904706515
245	2020-11-25	192668	NA	5591	NA	0.0290188303195134	0.0333341251753115
246	2020-11-26	194792	NA	5643	NA	0.0289693621914658	0.033277313990612
247	2020-11-27	196941	NA	5701	NA	0.028947755926902	0.0332525102471856
248	2020-11-28	199025	NA	5756	NA	0.0289209898253988	0.033221780618686
249	2020-11-29	199804	NA	5799	NA	0.0290234429741146	0.0333394747714006
250	2020-11-30	200689	NA	5826	NA	0.029029991678667	0.0333470019456532
251	2020-12-01	202317	NA	5859	NA	0.0289595041444861	0.0332660429106191
252	2020-12-02	204387	NA	5901	NA	0.0288716992763728	0.0331651936884405
253	2020-12-03	206315	NA	5932	NA	0.0287521508373119	0.0330278814553363
254	2020-12-04	208176	NA	5977	NA	0.0287112827607409	0.032980950131884
255	2020-12-05	210049	NA	6018	NA	0.0286504577503344	0.0329110841375209
256	2020-12-06	210854	NA	6059	NA	0.0287355231582043	0.033008806099397
257	2020-12-07	211871	NA	6124	NA	0.028904380495679	0.0332027849825373
258	2020-12-08	214039	NA	6209	NA	0.0290087320535043	0.0333226695468673
259	2020-12-09	216468	NA	6263	NA	0.0289326828907737	0.0332353185290433
260	2020-12-10	218811	NA	6342	NA	0.0289839176275416	0.0332941922925644
261	2020-12-11	221015	NA	6464	NA	0.0292468836956768	0.0335962697953539
262	2020-12-12	223229	NA	6550	NA	0.0293420657710244	0.0337056255830844
263	2020-12-13	224401	NA	6620	NA	0.0295007598005356	0.0338879260506073
264	2020-12-14	226346	NA	6678	NA	0.0295035034858138	0.0338910903619674
265	2020-12-15	228705	NA	6747	NA	0.0295008854200826	0.0338880947631071
266	2020-12-16	231582	NA	6888	NA	0.0297432442935979	0.0341665051341756
267	2020-12-17	233615	NA	6995	NA	0.0299424266421249	0.0343953179711464
268	2020-12-18	236143	NA	7134	NA	0.0302105080396201	0.0347032831137915
269	2020-12-19	238294	NA	7268	NA	0.0305001384843932	0.0350359958190483
270	2020-12-20	239470	NA	7366	NA	0.0307595941036456	0.0353340475234485
271	2020-12-21	240793	NA	7476	NA	0.0310474141690165	0.03566467140676
272	2020-12-22	243185	NA	7564	NA	0.0311038920986081	0.0357295637163541
273	2020-12-23	246151	NA	7720	NA	0.0313628626330992	0.0360270625890732
274	2020-12-24	248984	NA	7869	NA	0.0316044404459724	0.0363045846346088
275	2020-12-25	252163	NA	8012	NA	0.0317730991461872	0.0364983355848451
276	2020-12-26	255221	NA	8172	NA	0.0320193087559409	0.0367811772145569
277	2020-12-27	256783	NA	8309	NA	0.0323580610865984	0.0371703178471222
278	2020-12-28	258021	NA	8451	NA	0.0327531479995814	0.037624167495105
279	2020-12-29	260551	NA	8602	NA	0.0330146497230868	0.037924569972405
280	2020-12-30	263231	NA	8791	NA	0.0333965224460645	0.0383632479124935
281	2020-12-31	264962	NA	8981	NA	0.0338954265139907	0.0389363575378395
