## Supplementary material for "Estimation of infection rate and the population size potentially exposed to SARS-CoV-2 in Japan during 2020": all data used in this study: hyogo_datasets.csv

date	hyogo_overall_conducted	hyogo_positive	hyogo_positive_rate
2020-03-26T00:00:00Z	2130	120	0.056338028169014086
2020-03-27T00:00:00Z	2291	123	0.053688345700567436
2020-03-28T00:00:00Z	2393	126	0.05265357292101964
2020-03-29T00:00:00Z	2413	133	0.05511811023622047
2020-03-30T00:00:00Z	2476	137	0.05533117932148627
2020-03-31T00:00:00Z	2614	148	0.056618209640397855
2020-04-01T00:00:00Z	2717	162	0.05962458594037542
2020-04-02T00:00:00Z	2814	169	0.060056858564321254
2020-04-03T00:00:00Z	2927	175	0.05978817902289033
2020-04-04T00:00:00Z	3048	190	0.062335958005249346
2020-04-05T00:00:00Z	3084	203	0.06582360570687419
2020-04-06T00:00:00Z	3181	209	0.06570260924237661
2020-04-07T00:00:00Z	3357	229	0.06821566875186179
2020-04-08T00:00:00Z	3526	248	0.07033465683494045
2020-04-09T00:00:00Z	3721	287	0.07712980381617844
2020-04-10T00:00:00Z	3924	316	0.08053007135575943
2020-04-11T00:00:00Z	4180	358	0.08564593301435407
2020-04-12T00:00:00Z	4284	375	0.08753501400560224
2020-04-13T00:00:00Z	4439	384	0.08650596981302094
2020-04-14T00:00:00Z	4684	403	0.08603757472245943
2020-04-15T00:00:00Z	4899	423	0.0863441518677281
2020-04-16T00:00:00Z	5112	454	0.08881064162754304
2020-04-17T00:00:00Z	5335	481	0.0901593252108716
2020-04-18T00:00:00Z	5541	502	0.09059736509655297
2020-04-19T00:00:00Z	5667	513	0.09052408681842244
2020-04-20T00:00:00Z	5804	524	0.09028256374913853
2020-04-21T00:00:00Z	6036	543	0.08996023856858847
2020-04-22T00:00:00Z	6289	560	0.08904436317379552
2020-04-23T00:00:00Z	6552	580	0.08852258852258853
2020-04-24T00:00:00Z	6745	605	0.08969607116382505
2020-04-25T00:00:00Z	6937	620	0.08937581086925184
2020-04-26T00:00:00Z	7031	629	0.08946095861186175
2020-04-27T00:00:00Z	7175	630	0.08780487804878048
2020-04-28T00:00:00Z	7392	637	0.08617424242424243
2020-04-29T00:00:00Z	7617	643	0.08441643691742155
2020-04-30T00:00:00Z	7782	646	0.08301207915702905
2020-05-01T00:00:00Z	8067	651	0.08069914466344366
2020-05-02T00:00:00Z	8233	655	0.07955787683711892
2020-05-03T00:00:00Z	8354	667	0.07984199186018674
2020-05-04T00:00:00Z	8484	668	0.07873644507307874
2020-05-05T00:00:00Z	8551	674	0.07882119050403462
2020-05-06T00:00:00Z	8713	677	0.07769998852289682
2020-05-07T00:00:00Z	8873	680	0.07663698861715317
2020-05-08T00:00:00Z	9082	680	0.07487337590839022
2020-05-09T00:00:00Z	9328	688	0.07375643224699828
2020-05-10T00:00:00Z	9416	693	0.07359813084112149
2020-05-11T00:00:00Z	9540	694	0.07274633123689728
2020-05-12T00:00:00Z	9765	694	0.07107014848950333
2020-05-13T00:00:00Z	9973	697	0.06988869948861927
2020-05-14T00:00:00Z	10147	698	0.06878880457278014
2020-05-15T00:00:00Z	10318	698	0.06764876914130645
2020-05-16T00:00:00Z	10456	699	0.06685156847742922
2020-05-17T00:00:00Z	10522	699	0.06643223721725908
2020-05-18T00:00:00Z	10623	699	0.06580062129341994
2020-05-19T00:00:00Z	10788	699	0.06479421579532814
2020-05-20T00:00:00Z	10950	699	0.06383561643835617
2020-05-21T00:00:00Z	11076	699	0.06310942578548212
2020-05-22T00:00:00Z	11191	699	0.06246090608524708
2020-05-23T00:00:00Z	11274	699	0.0620010643959553
2020-05-24T00:00:00Z	11310	699	0.06180371352785146
2020-05-25T00:00:00Z	11392	699	0.061358848314606744
2020-05-26T00:00:00Z	11512	699	0.06071924947880473
2020-05-27T00:00:00Z	11626	699	0.060123860313091346
2020-05-28T00:00:00Z	11714	699	0.05967218712651528
2020-05-29T00:00:00Z	11804	699	0.059217214503558116
2020-05-30T00:00:00Z	11875	699	0.05886315789473684
2020-05-31T00:00:00Z	11905	699	0.05871482570348593
2020-06-01T00:00:00Z	12025	699	0.05812889812889813
2020-06-02T00:00:00Z	12167	699	0.057450480808744965
2020-06-03T00:00:00Z	12315	699	0.05676004872107186
2020-06-04T00:00:00Z	12450	699	0.056144578313253014
2020-06-05T00:00:00Z	12569	699	0.05561301615084732
2020-06-06T00:00:00Z	12642	699	0.05529188419553868
2020-06-07T00:00:00Z	12677	699	0.05513922852409876
2020-06-08T00:00:00Z	12830	699	0.054481683554169914
2020-06-09T00:00:00Z	12980	699	0.05385208012326657
2020-06-10T00:00:00Z	13105	699	0.053338420450209846
2020-06-11T00:00:00Z	13241	699	0.052790574730005285
2020-06-12T00:00:00Z	13301	699	0.05255243966619051
2020-06-13T00:00:00Z	13355	699	0.052339947585174094
2020-06-14T00:00:00Z	13377	699	0.052253868580399196
2020-06-15T00:00:00Z	13441	699	0.05200505914738487
2020-06-16T00:00:00Z	13526	699	0.05167824929764897
2020-06-17T00:00:00Z	13665	699	0.05115257958287596
2020-06-18T00:00:00Z	13745	699	0.050854856311385956
2020-06-19T00:00:00Z	13886	700	0.05041048538095924
2020-06-20T00:00:00Z	13915	700	0.05030542579949695
2020-06-21T00:00:00Z	13930	702	0.05039483129935391
2020-06-22T00:00:00Z	14018	702	0.050078470537879866
2020-06-23T00:00:00Z	14176	703	0.04959085778781038
2020-06-24T00:00:00Z	14347	704	0.0490694918798355
2020-06-25T00:00:00Z	14483	704	0.048608713664296074
2020-06-26T00:00:00Z	14637	705	0.048165607706497235
2020-06-27T00:00:00Z	14671	705	0.048053984050166997
2020-06-28T00:00:00Z	14695	705	0.04797550187138482
2020-06-29T00:00:00Z	14857	705	0.04745237934980144
2020-06-30T00:00:00Z	14947	706	0.047233558573626815
2020-07-01T00:00:00Z	15056	708	0.04702444208289054
2020-07-02T00:00:00Z	15205	709	0.046629398224268336
2020-07-03T00:00:00Z	15362	709	0.04615284468168207
2020-07-04T00:00:00Z	15461	710	0.04592199728348748
2020-07-05T00:00:00Z	15593	712	0.0456615147822741
2020-07-06T00:00:00Z	15792	716	0.045339412360688953
2020-07-07T00:00:00Z	16089	717	0.04456460936043259
2020-07-08T00:00:00Z	16313	720	0.044136578189174276
2020-07-09T00:00:00Z	16552	722	0.04362010633156114
2020-07-10T00:00:00Z	16730	726	0.04339509862522415
2020-07-11T00:00:00Z	16817	731	0.043467919367306894
2020-07-12T00:00:00Z	16846	737	0.043749257984091176
2020-07-13T00:00:00Z	17192	739	0.04298510935318753
2020-07-14T00:00:00Z	17478	739	0.0422817255978945
2020-07-15T00:00:00Z	17829	760	0.04262718043636771
2020-07-16T00:00:00Z	18310	777	0.04243582741671218
2020-07-17T00:00:00Z	18644	800	0.04290924694271615
2020-07-18T00:00:00Z	18933	813	0.04294089684677547
2020-07-19T00:00:00Z	19089	834	0.04369008329404369
2020-07-20T00:00:00Z	19396	841	0.04335945555784698
2020-07-21T00:00:00Z	20016	853	0.04261590727418066
2020-07-22T00:00:00Z	20675	883	0.042708585247883915
2020-07-23T00:00:00Z	21298	918	0.043102638745422105
2020-07-24T00:00:00Z	21956	941	0.04285844416104937
2020-07-25T00:00:00Z	23180	965	0.04163071613459879
2020-07-26T00:00:00Z	23551	1014	0.04305549658188612
2020-07-27T00:00:00Z	24011	1026	0.04273041522635459
2020-07-28T00:00:00Z	24520	1059	0.043189233278955956
2020-07-29T00:00:00Z	25096	1105	0.044030921262352564
2020-07-30T00:00:00Z	25952	1158	0.044620838471023425
2020-07-31T00:00:00Z	26627	1220	0.04581815450482593
2020-08-01T00:00:00Z	27277	1252	0.04589947574879936
2020-08-02T00:00:00Z	27807	1312	0.04718236415291114
2020-08-03T00:00:00Z	28241	1339	0.04741333522184059
2020-08-04T00:00:00Z	28848	1371	0.04752495840266223
2020-08-05T00:00:00Z	29623	1423	0.04803699827836479
2020-08-06T00:00:00Z	30276	1484	0.04901572202404545
2020-08-07T00:00:00Z	30984	1533	0.04947714949651433
2020-08-08T00:00:00Z	31663	1588	0.05015317563086252
2020-08-09T00:00:00Z	32165	1636	0.05086273900202083
2020-08-10T00:00:00Z	32588	1662	0.051000368233705656
2020-08-11T00:00:00Z	33215	1692	0.050940839981935875
2020-08-12T00:00:00Z	33876	1728	0.05100956429330499
2020-08-13T00:00:00Z	34579	1776	0.0513606524190983
2020-08-14T00:00:00Z	35200	1809	0.051392045454545454
2020-08-15T00:00:00Z	35836	1862	0.051958923987052125
2020-08-16T00:00:00Z	36336	1899	0.05226221928665786
2020-08-17T00:00:00Z	36814	1923	0.052235562557722603
2020-08-18T00:00:00Z	37431	1948	0.052042424728166496
2020-08-19T00:00:00Z	38036	1997	0.05250289199705542
2020-08-20T00:00:00Z	38650	2031	0.05254851228978008
2020-08-21T00:00:00Z	39318	2070	0.05264764230123607
2020-08-22T00:00:00Z	39941	2103	0.05265266267744924
2020-08-23T00:00:00Z	40388	2127	0.05266415767059523
2020-08-24T00:00:00Z	40919	2135	0.052176250641511275
2020-08-25T00:00:00Z	41591	2158	0.0518862253852997
2020-08-26T00:00:00Z	42080	2186	0.051948669201520914
2020-08-27T00:00:00Z	42734	2208	0.05166846071044134
2020-08-28T00:00:00Z	43308	2234	0.051584002955574026
2020-08-29T00:00:00Z	43874	2254	0.051374390299494005
2020-08-30T00:00:00Z	44289	2267	0.0511865248707354
2020-08-31T00:00:00Z	44670	2275	0.05092903514663085
2020-09-01T00:00:00Z	45186	2296	0.05081219846855221
2020-09-02T00:00:00Z	45700	2303	0.050393873085339165
2020-09-03T00:00:00Z	46127	2316	0.0502092050209205
2020-09-04T00:00:00Z	46553	2329	0.05002899920520697
2020-09-05T00:00:00Z	46925	2338	0.049824187533297815
2020-09-06T00:00:00Z	47189	2354	0.049884506982559494
2020-09-07T00:00:00Z	47485	2360	0.04969990523323155
2020-09-08T00:00:00Z	48018	2378	0.049523095505851975
2020-09-09T00:00:00Z	48403	2400	0.04958370348945313
2020-09-10T00:00:00Z	48797	2421	0.049613705760600035
2020-09-11T00:00:00Z	49171	2435	0.04952105916088752
2020-09-12T00:00:00Z	49506	2455	0.04958994869308771
2020-09-13T00:00:00Z	49817	2470	0.04958146817351507
2020-09-14T00:00:00Z	50254	2478	0.04930950770087953
2020-09-15T00:00:00Z	50737	2501	0.04929341506198632
2020-09-16T00:00:00Z	51144	2521	0.04929219458783044
2020-09-17T00:00:00Z	51555	2537	0.04920958199980603
2020-09-18T00:00:00Z	51988	2549	0.04903054551050243
2020-09-19T00:00:00Z	52326	2570	0.04911516263425448
2020-09-20T00:00:00Z	52677	2575	0.0488828141314046
2020-09-21T00:00:00Z	53104	2602	0.04899819222657427
2020-09-22T00:00:00Z	53368	2615	0.048999400389746664
2020-09-23T00:00:00Z	53691	2616	0.048723249706654745
2020-09-24T00:00:00Z	54134	2624	0.04847230945431707
2020-09-25T00:00:00Z	54556	2636	0.04831732531710536
2020-09-26T00:00:00Z	54981	2658	0.048343973372619635
2020-09-27T00:00:00Z	55275	2674	0.04837630031659882
2020-09-28T00:00:00Z	55781	2684	0.048116742259909286
2020-09-29T00:00:00Z	56262	2702	0.048025310156055594
2020-09-30T00:00:00Z	56736	2717	0.04788846587704456
2020-10-01T00:00:00Z	57170	2738	0.047892251180689176
2020-10-02T00:00:00Z	57586	2767	0.04804987323307748
2020-10-03T00:00:00Z	58020	2782	0.04794898310927267
2020-10-04T00:00:00Z	58357	2797	0.04792912589749302
2020-10-05T00:00:00Z	58696	2804	0.04777156876107401
2020-10-06T00:00:00Z	59199	2822	0.04766972415074579
2020-10-07T00:00:00Z	59555	2838	0.047653429602888084
2020-10-08T00:00:00Z	60098	2865	0.047672135511997074
2020-10-09T00:00:00Z	60473	2881	0.0476410960263258
2020-10-10T00:00:00Z	60792	2893	0.04758849848664298
2020-10-11T00:00:00Z	61103	2905	0.04754267384580135
2020-10-12T00:00:00Z	61514	2913	0.047355073641772605
2020-10-13T00:00:00Z	61917	2926	0.047256811538026716
2020-10-14T00:00:00Z	62442	2945	0.04716376797668236
2020-10-15T00:00:00Z	62910	2959	0.047035447464632014
2020-10-16T00:00:00Z	63270	2977	0.047052315473368106
2020-10-17T00:00:00Z	63557	2994	0.04710732098746007
2020-10-18T00:00:00Z	63825	3007	0.047113200156678414
2020-10-19T00:00:00Z	64193	3012	0.046921003847771564
2020-10-20T00:00:00Z	64611	3025	0.04681865317051276
2020-10-21T00:00:00Z	64967	3039	0.046777594778887745
2020-10-22T00:00:00Z	65340	3056	0.04677073767982859
2020-10-23T00:00:00Z	65855	3077	0.04672386303241971
2020-10-24T00:00:00Z	66255	3125	0.04716625160365256
2020-10-25T00:00:00Z	66553	3140	0.04718044265472631
2020-10-26T00:00:00Z	66897	3146	0.047027519918680954
2020-10-27T00:00:00Z	67302	3157	0.04690796707378681
2020-10-28T00:00:00Z	67698	3186	0.04706195160861473
2020-10-29T00:00:00Z	68117	3203	0.047022035615191506
2020-10-30T00:00:00Z	68579	3223	0.04699689409294391
2020-10-31T00:00:00Z	68946	3251	0.047152844254924144
2020-11-01T00:00:00Z	69217	3266	0.04718494011586749
2020-11-02T00:00:00Z	69544	3276	0.04710686759461636
2020-11-03T00:00:00Z	70081	3328	0.04748790685064425
2020-11-04T00:00:00Z	70648	3364	0.04761635148907258
2020-11-05T00:00:00Z	71350	3407	0.04775052557813595
2020-11-06T00:00:00Z	72133	3456	0.04791149681837716
2020-11-07T00:00:00Z	72674	3487	0.047981396372843106
2020-11-08T00:00:00Z	73008	3519	0.04820019723865878
2020-11-09T00:00:00Z	73509	3539	0.04814376470908324
2020-11-10T00:00:00Z	74219	3597	0.048464678855818594
2020-11-11T00:00:00Z	74889	3667	0.048965802721360946
2020-11-12T00:00:00Z	75625	3748	0.0495603305785124
2020-11-13T00:00:00Z	76513	3817	0.049886947316142356
2020-11-14T00:00:00Z	77289	3896	0.05040820815381231
2020-11-15T00:00:00Z	78033	3975	0.05093998692860713
2020-11-16T00:00:00Z	78781	4015	0.05096406493951587
2020-11-17T00:00:00Z	79834	4121	0.051619610692186284
2020-11-18T00:00:00Z	80976	4224	0.05216360403082395
2020-11-19T00:00:00Z	82174	4356	0.053009467714848976
2020-11-20T00:00:00Z	83625	4485	0.05363228699551569
2020-11-21T00:00:00Z	84800	4637	0.05468160377358491
2020-11-22T00:00:00Z	86024	4775	0.05550776527480703
2020-11-23T00:00:00Z	86664	4852	0.055986338041170494
2020-11-24T00:00:00Z	88077	4929	0.05596239653939167
2020-11-25T00:00:00Z	89727	5028	0.05603664448828112
2020-11-26T00:00:00Z	91975	5212	0.056667572709975536
2020-11-27T00:00:00Z	93326	5315	0.05695090328525813
2020-11-28T00:00:00Z	94560	5458	0.057719966159052456
2020-11-29T00:00:00Z	95654	5569	0.05822025215882242
2020-11-30T00:00:00Z	96781	5624	0.05811057955590457
2020-12-01T00:00:00Z	98300	5746	0.058453713123092575
2020-12-02T00:00:00Z	99809	5869	0.05880231241671593
2020-12-03T00:00:00Z	101093	6041	0.05975685754701117
2020-12-04T00:00:00Z	102264	6170	0.06033403739341313
2020-12-05T00:00:00Z	103474	6321	0.06108780949803815
2020-12-06T00:00:00Z	104516	6441	0.06162692793447893
2020-12-07T00:00:00Z	105709	6548	0.06194363772242666
2020-12-08T00:00:00Z	106995	6693	0.06255432496845648
2020-12-09T00:00:00Z	108330	6850	0.0632327148527647
2020-12-10T00:00:00Z	109727	6998	0.0637764634046315
2020-12-11T00:00:00Z	111465	7096	0.06366123895393173
2020-12-12T00:00:00Z	113005	7231	0.06398831910092474
2020-12-13T00:00:00Z	114190	7343	0.06430510552587793
2020-12-14T00:00:00Z	115379	7408	0.0642057913485123
2020-12-15T00:00:00Z	116713	7552	0.06470573115248515
2020-12-16T00:00:00Z	118382	7687	0.06493385818790019
2020-12-17T00:00:00Z	120191	7851	0.06532103069281393
2020-12-18T00:00:00Z	121583	7979	0.06562595099643864
2020-12-19T00:00:00Z	122507	8105	0.06615948476413593
2020-12-20T00:00:00Z	123359	8208	0.06653750435720134
2020-12-21T00:00:00Z	124566	8252	0.0662460061332948
2020-12-22T00:00:00Z	125928	8442	0.06703830760434534
2020-12-23T00:00:00Z	127869	8610	0.06733453769091804
2020-12-24T00:00:00Z	129557	8762	0.06763046381129541
2020-12-25T00:00:00Z	131315	8993	0.06848417926360278
2020-12-26T00:00:00Z	132820	9168	0.06902574913416654
2020-12-27T00:00:00Z	134198	9329	0.06951668430229958
2020-12-28T00:00:00Z	135518	9436	0.06962912675806904
2020-12-29T00:00:00Z	137163	9628	0.07019385694392803
2020-12-30T00:00:00Z	139076	9816	0.0705801144697863
2020-12-31T00:00:00Z	140550	10009	0.0712130914265386
