## Supplementary material for "Estimation of infection rate and the population size potentially exposed to SARS-CoV-2 in Japan during 2020": all data used in this study: Japan_datasets.csv

date	japan_overall_conducted	japan_condcuted	japan_positive	japan_deaths	japan_positive_rate	est_japan_positive_rate	japan_positive_rate_all	japan_exposed	japan_log_deaths
2020-03-26T00:00:00Z	26273	24663	1335	45	0.054129667923610264	0.06565794298098704	0.05081262132227001	20332.650390625	3.8066624897703196
2020-03-27T00:00:00Z	26479	26015	1439	46	0.05531424178358639	0.07022249239866644	0.0543449526039503	20492.009765625	3.828641396489095
2020-03-28T00:00:00Z	29960	26401	1633	49	0.06185371766220976	0.07043374878576808	0.05450600801068091	23184.908203125004	3.8918202981106265
2020-03-29T00:00:00Z	31874	26607	1818	52	0.0683278836396437	0.07370595535149249	0.05703708351634561	24665.578125	3.9512437185814275
2020-03-30T00:00:00Z	36559	30088	1892	54	0.06288221217761233	0.06687901431220185	0.0517519625810334	28289.890625	3.9889840465642745
2020-03-31T00:00:00Z	39864	32002	2110	56	0.06593337916380226	0.06840292356141715	0.05292996187035922	30846.634765625004	4.02535169073515
2020-04-01T00:00:00Z	40135	32002	2334	57	0.07293294169114431	0.0751538741688556	0.058153731157343964	31056.283203124996	4.04305126783455
2020-04-02T00:00:00Z	40353	36687	2587	60	0.07051544143702129	0.08285047715160451	0.06410923599236736	31224.925781250004	4.0943445622221
2020-04-03T00:00:00Z	48229	39992	2924	63	0.07311462292458491	0.07835404420750616	0.06062742333450828	37317.79296875	4.143134726391533
2020-04-04T00:00:00Z	52773	40263	3294	69	0.08181208553759034	0.08066999226556704	0.06241828207606162	40833.02734375	4.23410650459726
2020-04-05T00:00:00Z	54156	40481	3680	70	0.09090684518663077	0.08782204625330482	0.06795184282443312	41902.91796875	4.248495242049359
2020-04-06T00:00:00Z	56997	48357	3950	73	0.08168414086895383	0.08956770914020225	0.06930189308209204	44100.71484375	4.290459441148391
2020-04-07T00:00:00Z	62386	52901	4327	80	0.08179429500387517	0.08964227398710062	0.06935850992209791	48269.63671875	4.382026634673881
2020-04-08T00:00:00Z	64030	54284	4877	81	0.08984231080981504	0.09844285169445052	0.07616742152116196	49541.43359375	4.394449154672439
2020-04-09T00:00:00Z	64087	57125	5449	85	0.09538730853391685	0.10989092710386157	0.0850250440807028	49585.53125	4.442651256490317
2020-04-10T00:00:00Z	73339	61991	6157	88	0.09932086915842622	0.10850702266770158	0.08395260366244427	56742.87109375	4.477336814478207
2020-04-11T00:00:00Z	81594	63132	6833	94	0.10823354241905848	0.10823881311836733	0.08374390273794642	63128.92578125	4.543294782270004
2020-04-12T00:00:00Z	82287	63132	7404	98	0.11727808401444592	0.1162961739018713	0.08997776076415473	63665.03515625	4.584967478670572
2020-04-13T00:00:00Z	87612	72801	7737	102	0.10627601269213335	0.1141412042375586	0.08830982057252432	67784.4609375	4.624972813284271
2020-04-14T00:00:00Z	91761	76425	8248	109	0.10792280013084724	0.11617864024164855	0.08988568128071839	70994.1171875	4.6913478822291435
2020-04-15T00:00:00Z	92765	81825	8759	119	0.10704552398411243	0.12204125458381845	0.09442138737670458	71770.8125	4.77912349311153
2020-04-16T00:00:00Z	95718	86800	9355	136	0.10777649769585254	0.126324588912861	0.09773501326814184	74055.2578125	4.912654885736052
2020-04-17T00:00:00Z	102534	91256	9930	148	0.10881476286490752	0.12517630986336614	0.09684592427877582	79328.109375	4.997212273764115
2020-04-18T00:00:00Z	108076	91695	10520	154	0.1147281749277496	0.12581414663548346	0.09733890965616789	83615.3984375	5.0369526024136295
2020-04-19T00:00:00Z	112491	94826	10892	161	0.11486301225402316	0.125151044255417	0.09682552381968335	87030.8359375	5.081404364984463
2020-04-20T00:00:00Z	117840	101818	11257	171	0.11056001885717653	0.12347423122745586	0.09552783435166327	91168.8203125	5.14166355650266
2020-04-21T00:00:00Z	123027	107430	11631	186	0.1082658475286233	0.12219815635068144	0.09454022287790485	95181.46875	5.225746673713202
2020-04-22T00:00:00Z	124277	112108	12081	277	0.10776215791914939	0.12564941673461577	0.09721026416794741	96148.4765625	5.6240175061873385
2020-04-23T00:00:00Z	125413	117367	12526	287	0.10672505900295653	0.12909770149232339	0.09987800307783085	97027.28906250001	5.659482215759621
2020-04-24T00:00:00Z	133958	122700	12977	317	0.10576202118989406	0.12521505771495878	0.09687364696397378	103637.6953125	5.75890177387728
2020-04-25T00:00:00Z	137202	123633	13351	334	0.10798896734690576	0.12577811467222674	0.09730907712715559	106147.2421875	5.811140992976701
2020-04-26T00:00:00Z	138081	124456	13572	348	0.10905058815967089	0.12704624515326182	0.09829013405175223	106827.24218750001	5.8522024797744745
2020-04-27T00:00:00Z	146207	133578	13761	351	0.10301846112383775	0.12165655778981414	0.09411998057548544	113113.5078125	5.860786223465865
2020-04-28T00:00:00Z	153027	136695	14045	376	0.10274699147737665	0.1186338706906911	0.09178118894051376	118389.4609375	5.929589143389895
2020-04-29T00:00:00Z	153907	129152	14272	389	0.11050545094152626	0.11986204568890153	0.092731324761057	119070.21875	5.963579343618446
2020-04-30T00:00:00Z	154919	136278	14471	415	0.10618735232392609	0.12073947032946647	0.09341010463532556	119853.1015625	6.028278520230698
2020-05-01T00:00:00Z	156251	139537	14737	432	0.10561356486093294	0.12191072592919851	0.0943161963763432	120883.5390625	6.068425588244111
2020-05-02T00:00:00Z	157820	140555	15039	458	0.10699726085873858	0.12317222850776449	0.09529210492966671	122097.328125	6.126869184114185
2020-05-03T00:00:00Z	158267	141089	15243	492	0.10803818866105791	0.1244904680860078	0.09631192857639306	122443.109375	6.198478716492308
2020-05-04T00:00:00Z	171272	154646	15420	510	0.0997115993947467	0.11637405116198939	0.09003222943621841	132503.765625	6.234410725718371
2020-05-05T00:00:00Z	181952	144374	15540	521	0.10763710917478217	0.11039611109452278	0.0854071403447063	140765.828125	6.255750041753367
2020-05-06T00:00:00Z	184217	145071	15646	543	0.10785063865279759	0.10978262394925553	0.08493244380268922	142518	6.297109319933935
2020-05-07T00:00:00Z	188212	154607	15742	551	0.10181945190062545	0.10811179719251512	0.08363972541602023	145608.53125	6.311734809152915
2020-05-08T00:00:00Z	194205	158780	15831	600	0.09970399294621489	0.10536808538319199	0.08151695373445586	150244.734375	6.396929655216146
2020-05-09T00:00:00Z	194493	160315	15939	613	0.0994230109471977	0.10592984096131214	0.08195153553084172	150467.515625	6.418364935936212
2020-05-10T00:00:00Z	204567	162216	16007	621	0.09867707254524831	0.10114319829545561	0.07824820230046879	158260.765625	6.431331081933479
2020-05-11T00:00:00Z	210433	166635	16057	643	0.09636030845860713	0.09863101629735191	0.07630457200153969	162798.6875	6.466144724237619
2020-05-12T00:00:00Z	213525	170723	16137	668	0.09452153488399337	0.0976871232691165	0.07557428872497365	165190.65625	6.504288173536645
2020-05-13T00:00:00Z	217862	178931	16191	687	0.09048739458226915	0.09606293840099794	0.07431768734336415	168545.75	6.532334292222349
2020-05-14T00:00:00Z	222849	175907	16291	710	0.09261143672508769	0.09449332992684231	0.07310331210819883	172403.703125	6.565264970035361
2020-05-15T00:00:00Z	228829	184352	16343	725	0.0886510588439507	0.09231778404555448	0.07142014342587696	177029.8125	6.586171654854675
2020-05-16T00:00:00Z	232050	187858	16400	744	0.08729998190122326	0.09135391268216167	0.07067442361560008	179521.59375	6.612041034833092
2020-05-17T00:00:00Z	235719	186194	16430	749	0.08824129671203154	0.09009655099140736	0.0697016362703049	182359.921875	6.618738983517219
2020-05-18T00:00:00Z	240299	190641	16460	763	0.0863402940605641	0.08854079815817927	0.0684979962463431	185903	6.637258031284457
2020-05-19T00:00:00Z	243794	192761	16491	771	0.08555153791482717	0.08743590230034701	0.06764317415522941	188606.734375	6.647688373563329
2020-05-20T00:00:00Z	246563	194912	16529	777	0.08480237235265145	0.08665321911790906	0.06703763338375993	190748.828125	6.655440350367647
2020-05-21T00:00:00Z	247815	197420	16572	796	0.08394286293182049	0.08643973974711473	0.06687246534713395	191717.375	6.679599185844383
2020-05-22T00:00:00Z	251435	199893	16603	808	0.0830594367986873	0.08535463729146957	0.06603297074790701	194517.84375	6.694562058521095
2020-05-23T00:00:00Z	254429	201104	16632	820	0.08270347680801973	0.08449761037498768	0.06536990673233004	196833.96875	6.709304340258298
2020-05-24T00:00:00Z	257433	201997	16672	830	0.08253587924573137	0.08371248843666178	0.06476248188849137	199157.859375	6.721425700790643
2020-05-25T00:00:00Z	261414	204393	16692	846	0.0816662018757981	0.08253660879278558	0.063852739333012	202237.53125	6.740519359606223
2020-05-26T00:00:00Z	264915	206115	16719	858	0.08111491157848774	0.0815776111687991	0.06311080912745598	204945.9375	6.754604099487962
2020-05-27T00:00:00Z	267567	207628	16756	867	0.08070202477507851	0.08094783142400336	0.06262356718130412	206997.515625	6.7650389767805414
2020-05-28T00:00:00Z	269224	210172	16817	874	0.0800154159450355	0.0807425244252048	0.06246471339850831	208279.34374999997	6.773080375655535
2020-05-29T00:00:00Z	273013	212572	16881	886	0.07941309297555652	0.07992498599035693	0.061832220443715134	211210.546875	6.786716950605081
2020-05-30T00:00:00Z	277539	213873	16927	891	0.07914510012951612	0.07883589328080556	0.06098962668309679	214711.84375	6.792344427470809
2020-05-31T00:00:00Z	281518	214944	16959	892	0.07889962036623492	0.07786858900775977	0.06024126343608579	217790	6.79346613258001
2020-06-01T00:00:00Z	286118	217386	16995	894	0.0781789075653446	0.07677935563733332	0.05939856982084315	221348.56249999997	6.795705775173514
2020-06-02T00:00:00Z	291057	220162	17046	900	0.07742480537059075	0.07570302296091316	0.058565847926694774	225169.34375000003	6.802394763324311
2020-06-03T00:00:00Z	294277	222583	17072	903	0.07669947839682276	0.07498890548433515	0.05801336835702416	227660.34375	6.805722553416985
2020-06-04T00:00:00Z	296002	225267	17117	907	0.07598538623056196	0.0747484181546689	0.057827311977621774	228994.8125	6.810142450115136
2020-06-05T00:00:00Z	300518	228090	17158	914	0.07522469200754088	0.073801534579314	0.05709474973212919	232488.39062500003	6.81783057145415
2020-06-06T00:00:00Z	305118	229369	17203	916	0.0750014169307971	0.07287957294510546	0.05638146553136819	236046.93750000003	6.82001636467413
2020-06-07T00:00:00Z	310210	230689	17235	916	0.07471097451547322	0.07181666125185639	0.055559137358563555	239986.09375	6.82001636467413
2020-06-08T00:00:00Z	314783	233796	17257	916	0.0738122123560711	0.07086372024393667	0.054821893177204616	243523.765625	6.82001636467413
2020-06-09T00:00:00Z	319928	236337	17287	919	0.07314555063320598	0.06984535347038671	0.0540340326573479	247503.93749999997	6.823286122355687
2020-06-10T00:00:00Z	322561	239167	17323	920	0.07243056107238875	0.06941950193145373	0.05370457060835005	249540.828125	6.824373670043086
2020-06-11T00:00:00Z	324012	241609	17363	922	0.07186404479965564	0.06926821411091023	0.053587521449822845	250663.31249999997	6.826545223556594
2020-06-12T00:00:00Z	328312	244376	17420	924	0.0712835957704521	0.06858542800806233	0.05305928507029899	253989.8125	6.828712071641684
2020-06-13T00:00:00Z	332774	245544	17463	925	0.07111963639917897	0.06783286160416725	0.052477056500808354	257441.59375	6.829793737512425
2020-06-14T00:00:00Z	334122	246521	17525	925	0.0710892783981892	0.06779905269925583	0.0524509011678369	258484.4375	6.829793737512425
2020-06-15T00:00:00Z	340298	248916	17585	927	0.07064632245416125	0.06679653563006172	0.051675296357898075	263262.15625	6.831953565565855
2020-06-16T00:00:00Z	345121	250932	17627	931	0.07024612245548595	0.06602040337400891	0.05107484041828808	266993.21875	6.836259277277067
2020-06-17T00:00:00Z	347595	298126	17670	935	0.05927024144153814	0.06571041953611308	0.05083502351875027	268907.125	6.840546529288687
2020-06-18T00:00:00Z	351722	303906	17738	935	0.058366731818391214	0.06518932105903705	0.050431875174143215	272099.78125	6.840546529288687
2020-06-19T00:00:00Z	357098	308311	17792	952	0.05770796371196616	0.06440342636399886	0.0498238578765493	276258.59375	6.858565034791365
2020-06-20T00:00:00Z	360820	310173	17857	953	0.057571097419827	0.06397194935524156	0.04949005044066294	279137.96875	6.859614903654202
2020-06-21T00:00:00Z	365799	351850	17906	953	0.050891004689498365	0.06327438353270563	0.04895037985341677	282989.71875	6.859614903654202
2020-06-22T00:00:00Z	370254	357226	17946	955	0.050237104802002094	0.06265271867470439	0.04846942909462153	286436.09375	6.86171134048073
2020-06-23T00:00:00Z	375012	360948	17999	963	0.049865908662743666	0.06204051384463589	0.04799579746781436	290116.875	6.870053411798126
2020-06-24T00:00:00Z	378545	365927	18088	967	0.04943062414088056	0.06176540232143137	0.047782958432947206	292850.03125	6.874198495453294
2020-06-25T00:00:00Z	380058	370382	18167	968	0.049049359850100706	0.061788215212482546	0.04780059885596409	294020.46875	6.875232087276577
2020-06-26T00:00:00Z	385568	375140	18266	970	0.04869115530202058	0.061237147272891854	0.04737426342435057	298283	6.877296071497429
2020-06-27T00:00:00Z	390219	378673	18354	970	0.048469259757099134	0.06079878528306836	0.04703512642900525	301881.03125	6.877296071497429
2020-06-28T00:00:00Z	396783	380186	18465	971	0.048568332342590205	0.06015463185473218	0.04653677198871928	306958.90625	6.878326468291325
2020-06-29T00:00:00Z	402243	385696	18575	971	0.04815969053347714	0.059691606088825004	0.04617855375979197	311182.78125	6.878326468291325
2020-06-30T00:00:00Z	408840	390347	18707	973	0.04792402657123021	0.059145795456824656	0.0457562860776832	316286.21875	6.880384082186005
2020-07-01T00:00:00Z	411974	396911	18832	974	0.047446404861543265	0.059088071842586076	0.04571162257812386	318710.6875	6.881411303642535
2020-07-02T00:00:00Z	414592	402371	19026	975	0.0472847198232477	0.0593198202064763	0.04589089996912627	320735.96875	6.882437470997847
2020-07-03T00:00:00Z	422820	408968	19275	976	0.04713082686175935	0.05892673099183013	0.04558677451397758	327101.125	6.883462586413092
2020-07-04T00:00:00Z	429919	412102	19543	976	0.047422725441759565	0.05875952142319632	0.045457400114905365	332592.90625	6.883462586413092
2020-07-05T00:00:00Z	437644	414720	19738	976	0.047593557098765435	0.05829831384982768	0.04510058403634004	338568.96875	6.883462586413092
2020-07-06T00:00:00Z	445344	422948	19910	977	0.04707434483671752	0.05778960039351206	0.04470701300567651	344525.65625	6.884486652042782
2020-07-07T00:00:00Z	454299	430047	20118	979	0.04678093324683116	0.05724231661302778	0.044283610573653036	351453.28125	6.88653164253051
2020-07-08T00:00:00Z	459661	438166	20321	980	0.04637740034598759	0.0571454633925057	0.044208666821853496	355601.28125	6.887552571664617
2020-07-09T00:00:00Z	461499	449671	20673	981	0.04597361181841835	0.057903807184775564	0.04479533000071506	357023.15625	6.8885724595653635
2020-07-10T00:00:00Z	472051	459538	21093	981	0.045900447841092575	0.05775957777702093	0.044683731207009414	365186.1875	6.8885724595653635
2020-07-11T00:00:00Z	483205	464900	21466	981	0.04617337061733706	0.05742414130923919	0.04442420918657713	373814.90625	6.8885724595653635
2020-07-12T00:00:00Z	494548	466738	21857	981	0.04682927038295575	0.05712906019794695	0.04419591222692236	382589.875	6.8885724595653635
2020-07-13T00:00:00Z	511231	477290	22105	981	0.04631356198537577	0.055891868640202104	0.04323877073182182	395495.8125	6.8885724595653635
2020-07-14T00:00:00Z	524225	488444	22432	983	0.04592542850357462	0.055312815569366604	0.04279078639896991	405547.96875	6.890609120147166
2020-07-15T00:00:00Z	531391	499787	22872	984	0.04576349524897606	0.05563723595357513	0.04304175268305259	411091.59375	6.891625897052253
2020-07-16T00:00:00Z	534653	516470	23491	984	0.045483764787887	0.05679435761559983	0.04393690861175379	413615.03125	6.891625897052253
2020-07-17T00:00:00Z	550612	524327	24079	984	0.0459236316268283	0.056528661777867084	0.04373133894648137	425960.90625	6.891625897052253
2020-07-18T00:00:00Z	562726	531493	24734	984	0.04653683115299731	0.05681636600315535	0.04395389585695347	435332.3125	6.891625897052253
2020-07-19T00:00:00Z	579083	534755	25235	984	0.04718983459715197	0.05632987745014947	0.04357751824867938	447986.0625	6.891625897052253
2020-07-20T00:00:00Z	587393	550714	25642	987	0.04656137305389004	0.05642863381258996	0.04365390803090946	454414.6875	6.894670039433482
2020-07-21T00:00:00Z	593088	562828	26260	988	0.04665723809050012	0.05723373461152071	0.04427673464983274	458820.3125	6.895682697747868
2020-07-22T00:00:00Z	602618	579185	27052	989	0.04670701071332994	0.058027504317386985	0.04489079317245751	466192.71875	6.8966943316227125
2020-07-23T00:00:00Z	606403	587495	28018	991	0.04769061864356292	0.05972449126074608	0.04620359727771795	469120.78125	6.898714534329988
2020-07-24T00:00:00Z	630585	593190	28784	992	0.048524081660176334	0.05900440697107939	0.04564650285052768	487827.96875	6.899723107284872
2020-07-25T00:00:00Z	648671	602720	29582	995	0.04908083355455269	0.05894950852887341	0.04560401189509011	501819.28125	6.902742737158593
2020-07-26T00:00:00Z	667340	606505	30412	995	0.05014303262133041	0.05890811303110408	0.04557197230796895	516261.65625	6.902742737158593
2020-07-27T00:00:00Z	687027	630687	30993	997	0.04914165029563	0.05831325618565866	0.045111764166473806	531491.5	6.904750769961838
2020-07-28T00:00:00Z	704381	648773	31961	1000	0.04926376405923181	0.05865302298609053	0.04537459130782914	544916.5	6.907755278982137
2020-07-29T00:00:00Z	713987	667442	33203	1003	0.04974664465226941	0.06011249253753636	0.04650364782552063	552347.75	6.910750787961936
2020-07-30T00:00:00Z	724586	687129	34500	1005	0.05020891273690967	0.06154701087798818	0.047613395787387554	560547.125	6.912742820493176
2020-07-31T00:00:00Z	750380	704483	36074	1010	0.051206345646381816	0.062142839685655316	0.04807430901676484	580501.3125	6.917705609835305
2020-08-01T00:00:00Z	769120	714089	37609	1010	0.05266710452058497	0.0632085494315218	0.048898741418764304	594998.625	6.917705609835305
2020-08-02T00:00:00Z	808843	724688	38933	1011	0.05372380941867397	0.062220300905385044	0.04813418673339573	625728.25	6.918695219020472
2020-08-03T00:00:00Z	830858	750482	39870	1015	0.05312585778206539	0.062029463800831276	0.04798653921608747	642759.0625	6.922643891475888
2020-08-04T00:00:00Z	853556	769222	41104	1021	0.05343580916822452	0.062248771709702104	0.048156184245673396	660318.25	6.928537818164665
2020-08-05T00:00:00Z	867232	808945	42454	1025	0.05248070017121065	0.06327936586485576	0.048953451902143834	670898	6.932447891572509
2020-08-06T00:00:00Z	880568	830960	43933	1032	0.05287017425628189	0.0644921502811843	0.049891660837096057	681214.6875	6.939253946041508
2020-08-07T00:00:00Z	887008	853658	45528	1038	0.053332833523495354	0.0663483177383163	0.051327609221111875	686196.7500000001	6.945051063725834
2020-08-08T00:00:00Z	919947	867334	47051	1039	0.05424784454431626	0.06611273545026004	0.0511453377205426	711678.3125000001	6.946013991099227
2020-08-09T00:00:00Z	945729	880670	48537	1046	0.055113720235729614	0.06634152775536518	0.0513223132631018	731623.1875	6.952728644624869
2020-08-10T00:00:00Z	966791	887110	49373	1051	0.05565600658317458	0.06601403164189062	0.05106894871797524	747916.75	6.957497370876951
2020-08-11T00:00:00Z	1022031	920049	50066	1058	0.054416666938391325	0.06332255265166983	0.04898677241688364	790650.375	6.964135612418245
2020-08-12T00:00:00Z	1033781	945831	51035	1062	0.053957842362959134	0.06381446976065042	0.04936732247932589	799740.2499999999	6.967909201801884
2020-08-13T00:00:00Z	1041219	966893	52211	1072	0.05399873615798232	0.06481858809047986	0.05014410993268467	805494.2499999999	6.977281341630747
2020-08-14T00:00:00Z	1067054	1022133	53567	1084	0.05240707422615257	0.06489193183179304	0.0502008333223998	825480.1250000001	6.988413181999592
2020-08-15T00:00:00Z	1088184	1033883	54801	1087	0.05300503054987847	0.06509774655135983	0.05036004940340972	841826.375	6.99117688712121
2020-08-16T00:00:00Z	1110121	1041321	55818	1098	0.05360306764196631	0.0649955835740832	0.05028100540391543	858796.8124999999	7.001245622069476
2020-08-17T00:00:00Z	1132010	1067156	56448	1114	0.05289573408198989	0.06445821882470776	0.049865283875584136	875730.0625	7.01571242048723
2020-08-18T00:00:00Z	1153876	1088286	57352	1127	0.05269938233148272	0.06424946069723918	0.049703780995531584	892645.625	7.027314514039777
2020-08-19T00:00:00Z	1167224	1110223	58432	1143	0.052630867852674644	0.06471078202485045	0.050060656737695594	902971.625	7.04141166379481
2020-08-20T00:00:00Z	1178177	1132112	59614	1154	0.052657334256681315	0.06540604902271915	0.0505985093920523	911444.75	7.050989447068045
2020-08-21T00:00:00Z	1200228	1153978	60650	1168	0.0525573277826787	0.06532016743341351	0.050532065574207564	928503.4375	7.0630481633881725
2020-08-22T00:00:00Z	1218466	1167326	61635	1175	0.05280016036651287	0.06538742927070101	0.050584095083490224	942612.375	7.069023426578259
2020-08-23T00:00:00Z	1237819	1178279	62374	1180	0.05293652861503939	0.06513685289447882	0.05039024283841175	957583.8750000001	7.07326971745971
2020-08-24T00:00:00Z	1259365	1200330	62865	1195	0.05237309739821549	0.06452643470663066	0.04991801423733389	974251.875	7.085901464365611
2020-08-25T00:00:00Z	1277962	1218568	63577	1208	0.052173534837612674	0.06430763928215916	0.04974874057288088	988638.3750000001	7.0967213784947605
2020-08-26T00:00:00Z	1290877	1237921	64470	1225	0.05207925223015039	0.06455848143370999	0.04994279083134954	998629.4375	7.110696122978827
2020-08-27T00:00:00Z	1300454	1259467	65337	1237	0.051876706575082955	0.06494484274424688	0.05024168482699119	1006038.3125000001	7.1204443723924875
2020-08-28T00:00:00Z	1321983	1278064	66207	1254	0.051802570137332714	0.06473790672872423	0.05008158198706035	1022692.9375	7.134093721192866
2020-08-29T00:00:00Z	1340114	1290979	67051	1263	0.05193810278865884	0.06467614842158911	0.050033803094363616	1036719.125	7.141245122350491
2020-08-30T00:00:00Z	1364237	1300556	67649	1278	0.05201544570168451	0.06409914906292694	0.049587425058842415	1055380.625	7.15305163493748
2020-08-31T00:00:00Z	1387228	1322085	68074	1295	0.05148988151291332	0.06343284103631636	0.04907196221529554	1073166.5	7.166265974133638
2020-09-01T00:00:00Z	1402685	1340216	68698	1306	0.051258901550197876	0.06330889373011749	0.04897607089260953	1085124	7.174724309836376
2020-09-02T00:00:00Z	1414615	1364339	69287	1318	0.05078429921009368	0.06331320157741588	0.04897940429021324	1094353.125	7.183870715062453
2020-09-03T00:00:00Z	1418790	1387330	69943	1329	0.05041554640928979	0.06372458021957798	0.049297640947568	1097582.75	7.192182058713246
2020-09-04T00:00:00Z	1442802	1402787	70526	1348	0.05027562987110659	0.06318635937611466	0.048881274076415196	1116158.625	7.206377291472252
2020-09-05T00:00:00Z	1457439	1414717	71124	1356	0.05027436582722905	0.06308216706366122	0.04880067021672948	1127481.875	7.212294468500341
2020-09-06T00:00:00Z	1480511	1418892	71571	1362	0.05044147123248281	0.062489406711449244	0.048342092696373073	1145330.125	7.2167094867094574
2020-09-07T00:00:00Z	1502817	1442904	71859	1376	0.049801650005821596	0.06180961431997135	0.04781620117419486	1162586.125	7.226936018493289
2020-09-08T00:00:00Z	1519296	1457541	72373	1392	0.049654177824157264	0.06157652599675369	0.047635878722776866	1175334.25	7.238496840894365
2020-09-09T00:00:00Z	1529841	1480613	72880	1405	0.049222855668564304	0.06158048191078625	0.047638937641232	1183491.875	7.247792581767846
2020-09-10T00:00:00Z	1530313	1502919	73589	1411	0.04896404929340836	0.06216037916741633	0.048087548102904436	1183857	7.252053951852814
2020-09-11T00:00:00Z	1555759	1519398	74228	1422	0.0488535591069621	0.061674623735607066	0.04771175998339074	1203542	7.259819610363186
2020-09-12T00:00:00Z	1575922	1529943	74869	1438	0.0489358100269095	0.061411316439117285	0.047508061947228356	1219140.125	7.271008538280992
2020-09-13T00:00:00Z	1594236	1530415	75308	1441	0.04920756788191438	0.06106181334928502	0.04723767371957477	1233307.625	7.273092595999522
2020-09-14T00:00:00Z	1617549	1555861	75573	1450	0.04857310518098982	0.060393525275149434	0.04672068666853369	1251342.75	7.27931883541462
2020-09-15T00:00:00Z	1635154	1576024	76104	1460	0.04828860474205977	0.06016307803743097	0.04654240518018486	1264961.875	7.286191714702382
2020-09-16T00:00:00Z	1644684	1594338	76647	1472	0.04807449863203411	0.060241239650543905	0.046602873257112	1272334.375	7.294377299288821
2020-09-17T00:00:00Z	1650837	1617651	77127	1481	0.047678392929006316	0.06039256104311007	0.04671993661397218	1277094.375	7.300472814267799
2020-09-18T00:00:00Z	1653615	1635256	77696	1494	0.04751304994447353	0.06073590179820161	0.04698554379344648	1279243.375	7.309212365692763
2020-09-19T00:00:00Z	1657001	1644786	78293	1499	0.0476007213096415	0.06107752771089648	0.04724982060964357	1281862.625	7.312553498102598
2020-09-20T00:00:00Z	1683926	1650939	78762	1499	0.04770739560940774	0.060460958966217546	0.046772839186520074	1302691.875	7.312553498102598
2020-09-21T00:00:00Z	1702947	1653717	79069	1507	0.04781289664434725	0.06001868633738773	0.04643068750818434	1317406.375	7.317876198626496
2020-09-22T00:00:00Z	1731473	1657103	79391	1511	0.04790951437538886	0.05927027519101946	0.04585171123084218	1339474.125	7.32052696227274
2020-09-23T00:00:00Z	1741995	1684028	79607	1519	0.04727177932908479	0.059072553416631174	0.045698753440738926	1347614	7.325807502595773
2020-09-24T00:00:00Z	1746545	1703049	80084	1531	0.047023896552594785	0.059271698742657905	0.0458528122665033	1351133.875	7.333676395657684
2020-09-25T00:00:00Z	1775071	1731575	80654	1539	0.046578404054112586	0.05873427363589087	0.04543705575720633	1373201.625	7.338888133838879
2020-09-26T00:00:00Z	1785593	1742097	81292	1544	0.0466633029044881	0.05885003284397514	0.04552661216749842	1381341.625	7.342131730584722
2020-09-27T00:00:00Z	1790143	1746647	81770	1547	0.04681541261628709	0.05904562641203225	0.04567791511627842	1384861.25	7.344072850573066
2020-09-28T00:00:00Z	1809893	1766397	82064	1556	0.04645841223688672	0.05861128696159732	0.045341906952510454	1400139.875	7.349873704738337
2020-09-29T00:00:00Z	1913569	1870073	82595	1563	0.044166725042284444	0.05579447812328033	0.04316280207298509	1480343.625	7.354362330421477
2020-09-30T00:00:00Z	1933031	1889535	83165	1570	0.04401347421455543	0.05561390581696612	0.043023107234183	1495399.375	7.358830898342354
2020-10-01T00:00:00Z	1950702	1907206	83788	1577	0.04393232823302779	0.05552295176572784	0.04295274214103435	1509069.625	7.3632795869630385
2020-10-02T00:00:00Z	1972562	1929066	84325	1589	0.043712864152911306	0.05525955279245049	0.04274897316282074	1525980.5	7.370860166536716
2020-10-03T00:00:00Z	1986246	1942750	84889	1596	0.043695277313087116	0.05524590501337764	0.0427384120597348	1536566.375	7.3752557780097545
2020-10-04T00:00:00Z	1991174	1947678	85284	1598	0.04378752545338603	0.05536560856912696	0.0428310132615231	1540378.625	7.37650812632622
2020-10-05T00:00:00Z	2013039	1969543	85555	1601	0.04343901097868896	0.054938267492469106	0.04250041852144941	1557293.375	7.3783837129967145
2020-10-06T00:00:00Z	2033474	1989978	86052	1604	0.043242689115156045	0.05470211086121561	0.04231772818339453	1573102	7.38025578842646
2020-10-07T00:00:00Z	2054875	2011379	86557	1612	0.043033659991478485	0.05445008096474847	0.0421227568586897	1589657.875	7.385230923066573
2020-10-08T00:00:00Z	2076272	2032776	87179	1615	0.042886673199604874	0.05427619431916035	0.041988236608690964	1606210.625	7.387090235656757
2020-10-09T00:00:00Z	2095969	2052473	87773	1623	0.042764508960653806	0.054132474944272424	0.04187705066248594	1621448.125	7.392031567514591
2020-10-10T00:00:00Z	2106772	2063276	88442	1626	0.04286484212485387	0.05426537925313469	0.041979863032164846	1629805.25	7.3938782901077555
2020-10-11T00:00:00Z	2111849	2068353	88874	1628	0.04296848748738731	0.054399346037521584	0.042083501235173536	1633732.875	7.395107546562485
2020-10-12T00:00:00Z	2135084	2091588	89147	1633	0.04262168266408107	0.05397263543731528	0.041753392372384415	1651707.375	7.398174092970465
2020-10-13T00:00:00Z	2154912	2111416	89641	1637	0.04245539486297347	0.05377234931451742	0.041598450423961625	1667046.375	7.400620577371135
2020-10-14T00:00:00Z	2176749	2133253	90190	1645	0.042278154536756776	0.05355893527936539	0.04143334853949628	1683939.375	7.405495663199472
2020-10-15T00:00:00Z	2197486	2153990	90893	1649	0.042197503238176594	0.05346705243557062	0.04136226578917909	1699981.5	7.407924322559599
2020-10-16T00:00:00Z	2218187	2174691	91528	1660	0.04208781845328831	0.053338123554638496	0.04126252655885189	1715995.875	7.414572881350589
2020-10-17T00:00:00Z	2228083	2184587	92107	1669	0.04216220274129618	0.05343713621924154	0.04133912426063122	1723651.5	7.419979923661835
2020-10-18T00:00:00Z	2233206	2189710	92564	1673	0.042272264363774195	0.05357908647871722	0.04144893037185105	1727614.375	7.422373700986824
2020-10-19T00:00:00Z	2255126	2211630	92879	1675	0.04199572261182928	0.05323885360404351	0.04118572532089116	1744571.75	7.423568444259167
2020-10-20T00:00:00Z	2270612	2227116	93356	1678	0.041917888426108024	0.05314731356102329	0.041114906465745796	1756551.625	7.425357887027151
2020-10-21T00:00:00Z	2292756	2249260	93972	1684	0.04177907400656216	0.052981308587072784	0.040986480898970494	1773682.125	7.428927194802272
2020-10-22T00:00:00Z	2316174	2272678	94582	1693	0.041616982256175314	0.05278607309820783	0.040835446732413024	1791798.375	7.4342573821331355
2020-10-23T00:00:00Z	2339054	2295558	95327	1705	0.04152672247880472	0.05268145101263216	0.04075451015667018	1809498.375	7.4413203897176174
2020-10-24T00:00:00Z	2352265	2308769	96045	1710	0.041600090784309735	0.0527801451694414	0.040830858768038464	1819718.375	7.444248649496705
2020-10-25T00:00:00Z	2357692	2336798	96533	1717	0.04130994634538373	0.0529262094884539	0.040943855261840814	1823916.75	7.448333860897476
2020-10-26T00:00:00Z	2380294	2336798	96934	1724	0.04148154868328371	0.052641418419418794	0.04072354087352235	1841401.75	7.452402451223638
2020-10-27T00:00:00Z	2406008	2362512	97583	1729	0.041304763742998976	0.052427504735952514	0.04055805300730505	1861294	7.455298485683291
2020-10-28T00:00:00Z	2429072	2385576	98307	1732	0.04120891558265174	0.052314989645176765	0.040471011151583816	1879136.375	7.4570320891223805
2020-10-29T00:00:00Z	2449576	2406080	99111	1743	0.04119189719377577	0.052301367560629676	0.04046047152650091	1894998.25	7.463363045520021
2020-10-30T00:00:00Z	2471358	2427862	99880	1754	0.041139076273692655	0.05224262299497914	0.04041502687995831	1911848.875	7.469654172932128
2020-10-31T00:00:00Z	2482756	2439260	100748	1765	0.04130269016013053	0.052454714607496226	0.0405790983890483	1920666.25	7.475905969367397
2020-11-01T00:00:00Z	2488970	2445474	101354	1773	0.04144554389046868	0.05263848428961008	0.040721262208865516	1925473.375	7.480428306074208
2020-11-02T00:00:00Z	2510505	2467009	101836	1779	0.04127913599018082	0.052435135263337734	0.040563950280919574	1942132.875	7.483806687665835
2020-11-03T00:00:00Z	2517982	2474486	102704	1785	0.04150518531929459	0.052725039105875664	0.04078821850195911	1947917	7.487173694213739
2020-11-04T00:00:00Z	2539822	2496326	103311	1793	0.04138521971889889	0.05258059309607107	0.04067647260319818	1964812.375	7.491645473605133
2020-11-05T00:00:00Z	2569355	2525859	104360	1805	0.04131663723113602	0.05250397248069384	0.04061719770136863	1987659.125	7.498315870766981
2020-11-06T00:00:00Z	2597592	2554096	105497	1808	0.04130502533968966	0.052499047494638754	0.040613383472077214	2009503.125	7.4999765409521215
2020-11-07T00:00:00Z	2611052	2567556	106799	1811	0.04159558739906744	0.05287299403001128	0.040902670647692964	2019915.8749999998	7.501634457883413
2020-11-08T00:00:00Z	2619056	2575560	107737	1817	0.041830514528879155	0.05317436188001824	0.04113581381994123	2026108	7.504942068396171
2020-11-09T00:00:00Z	2644532	2601036	108509	1828	0.04171760790700321	0.05303947178045337	0.041031456605554406	2045816	7.510977752014095
2020-11-10T00:00:00Z	2669711	2626215	109787	1840	0.04180426964281295	0.05315803308208387	0.04112317775219865	2065294.625	7.517520850603031
2020-11-11T00:00:00Z	2703392	2659896	111322	1850	0.04185201225912592	0.05322972880975633	0.04117863780021543	2091350.125	7.52294091807237
2020-11-12T00:00:00Z	2733304	2689808	112945	1866	0.041989985902339495	0.05341477141060019	0.04132178491671618	2114490	7.531552381407289
2020-11-13T00:00:00Z	2757342	2713846	114649	1879	0.04224594910691321	0.053747962751610284	0.041579535654264144	2133085.5	7.538494999413465
2020-11-14T00:00:00Z	2773993	2730487	116372	1882	0.04261950340726764	0.05422824002282421	0.04195107918441034	2145966.75	7.540090320145325
2020-11-15T00:00:00Z	2783120	2739624	117795	1884	0.042996776199945685	0.05471133725780758	0.04232480094282676	2153027.25	7.5411524551363085
2020-11-16T00:00:00Z	2813229	2769733	118743	1902	0.04287164141814392	0.05456137591914056	0.04220879281423588	2176319.75	7.550661243105336
2020-11-17T00:00:00Z	2840863	2797367	120429	1912	0.04305084030804682	0.054797805430456197	0.04239169576287206	2197697.5	7.555905093611346
2020-11-18T00:00:00Z	2875493	2831997	122608	1921	0.04329383117284376	0.05511742707419733	0.04263894921670823	2224487	7.560601162768557
2020-11-19T00:00:00Z	2913303	2869807	124991	1942	0.04355379995937009	0.05545944358192637	0.042903535952147784	2253737	7.571473648851271
2020-11-20T00:00:00Z	2955073	2911577	127409	1962	0.04375944719991949	0.055733245583731154	0.04311534774267844	2286050.25	7.581719640125308
2020-11-21T00:00:00Z	2979997	2936501	129917	1973	0.044242109912443414	0.056355018790139294	0.0435963526137778	2305331.5	7.587310506022615
2020-11-22T00:00:00Z	3000386	2956890	132067	1980	0.04466415727335139	0.056898349137054056	0.0440166698551453	2321104.25	7.590852123688581
2020-11-23T00:00:00Z	3009946	2966450	133580	1988	0.045030255018624954	0.05736740390809534	0.04437953371920958	2328500	7.59488438721652
2020-11-24T00:00:00Z	3053719	3010223	134797	2000	0.04477973890970868	0.057060252183989545	0.04414191351594564	2362362.5	7.600902459542082
2020-11-25T00:00:00Z	3094771	3051275	136727	2021	0.04480979262767204	0.05710948968525185	0.0441800055642243	2394120.5	7.611347717403621
2020-11-26T00:00:00Z	3137405	3093909	139226	2050	0.04500003070549263	0.05736306096735943	0.044376164377885545	2427102	7.6255950721324535
2020-11-27T00:00:00Z	3180756	3137260	141736	2073	0.04517827658530055	0.05760131543106753	0.04456047555989834	2460638.25	7.636752112435779
2020-11-28T00:00:00Z	3203063	3159567	144410	2105	0.04570562991701078	0.058279305620294646	0.04508497023005792	2477895	7.652070746116482
2020-11-29T00:00:00Z	3215038	3171542	146451	2118	0.04617659170208056	0.05888284584942097	0.04555187217071773	2487159	7.658227526161352
2020-11-30T00:00:00Z	3256373	3212877	147880	2138	0.04602728333515413	0.05870267796234065	0.04541248806570992	2519135.5	7.6676260915849905
2020-12-01T00:00:00Z	3300662	3257166	148837	2171	0.04569524549869426	0.058289788409364385	0.0450930752679311	2553397.5	7.682943169878292
2020-12-02T00:00:00Z	3343898	3300402	151263	2212	0.04583168959417671	0.05847393253171334	0.04523553050960286	2586845	7.701652362642226
2020-12-03T00:00:00Z	3380721	3372251	153658	2239	0.04556541016668095	0.058752787051353436	0.0454512513750765	2615331.25	7.713784616598755
2020-12-04T00:00:00Z	3418866	3375370	156093	2282	0.04624470798756877	0.05901793681281287	0.04565636676020646	2644840	7.732807530422021
2020-12-05T00:00:00Z	3441179	3397683	158500	2314	0.04664943727828641	0.05953942777914366	0.046059795203911215	2662101.5	7.746732907753622
2020-12-06T00:00:00Z	3458791	3415295	160452	2334	0.04698042189620516	0.05996578124964963	0.04638961995679993	2675726	7.755338812846501
2020-12-07T00:00:00Z	3496528	3453032	162298	2381	0.04700159164467633	0.06000105178740548	0.046416902710345806	2704919.25	7.7752758464868625
2020-12-08T00:00:00Z	3536588	3493092	164203	2419	0.04700792306644085	0.060017696124662005	0.04642977921092307	2735909.75	7.791109510610028
2020-12-09T00:00:00Z	3591145	3547649	166928	2464	0.04705313293395147	0.06008678546424464	0.04648322470966781	2778115	7.80954132465341
2020-12-10T00:00:00Z	3635757	3592261	169890	2501	0.04729333419815542	0.060402605820110526	0.04672754532274847	2812627	7.824445930877619
2020-12-11T00:00:00Z	3689591	3592261	169890	2533	0.04729333419815542	0.05952129658257927	0.046045754122882455	2854272.5	7.837159650001675
2020-12-12T00:00:00Z	3717794	3674298	175608	2561	0.0477936193525947	0.061057883957406765	0.04723446215685968	2876090.5	7.848153086199526
2020-12-13T00:00:00Z	3730938	3687442	177960	2584	0.048261098072864606	0.06165766828271475	0.04769846081601999	2886259	7.857093864902493
2020-12-14T00:00:00Z	3784696	3741200	180162	2642	0.04815620656473859	0.06153397412295592	0.047602766510176774	2927846	7.879291485082271
2020-12-15T00:00:00Z	3830513	3787017	182326	2687	0.04814501756923721	0.06152823901206421	0.04759832429755492	2963289.75	7.8961806086154915
2020-12-16T00:00:00Z	3884816	3841320	185386	2738	0.0482610144429519	0.06168637463360551	0.04772066424767608	3005299	7.914983005848394
2020-12-17T00:00:00Z	3947255	3903759	188415	2782	0.04826501840917946	0.06170255025090864	0.04773317153312872	3053601.5	7.930925372483388
2020-12-18T00:00:00Z	4003676	3960180	191303	2827	0.048306642627355324	0.06176546200882315	0.047781838490427296	3097248.75	7.946971357693591
2020-12-19T00:00:00Z	4030725	3987229	194139	2872	0.048690205654102134	0.06226047680469403	0.04816478425097222	3118174	7.962763930168115
2020-12-20T00:00:00Z	4043007	3999511	196757	2899	0.0491952641210388	0.06290838538943581	0.0486660052777549	3127675.25	7.972121128921655
2020-12-21T00:00:00Z	4098657	4055161	198864	2943	0.04903972986522607	0.06271875904761244	0.0485193076659013	3170726	7.987184748233473
2020-12-22T00:00:00Z	4129767	4086271	201301	2993	0.04926276304239244	0.06300909503441186	0.04874391218681345	3194792.7499999995	8.0040315078527
2020-12-23T00:00:00Z	4202025	4158529	204317	3049	0.04913203683321674	0.06285340079590764	0.048623461307345864	3250691.25	8.022568946988255
2020-12-24T00:00:00Z	4265537	4222041	208148	3104	0.04930032654822632	0.06307850614479649	0.04879760742902945	3299824.5	8.04044688130311
2020-12-25T00:00:00Z	4325798	4282302	211705	3154	0.049437195228174004	0.06326270360240763	0.04894010307462346	3346442.5	8.056426767522984
2020-12-26T00:00:00Z	4358475	4314979	215461	3212	0.04993326734614467	0.06390238100957939	0.04943495144517291	3371720.9999999995	8.074649075066652
2020-12-27T00:00:00Z	4370438	4326942	218374	3251	0.05046843706247969	0.064589051295994307	0.049966158998251436	3380975.5	8.086717920303906
2020-12-28T00:00:00Z	4444821	4401325	221246	3305	0.05026804428211959	0.06434342239472227	0.04977613271715554	3438517.7499999995	8.103191752285786
2020-12-29T00:00:00Z	4469671	4426175	224716	3348	0.05076979559100126	0.06498922815892365	0.05027573617834512	3457742.25	8.116118431609365
2020-12-30T00:00:00Z	4490740	4447244	228418	3413	0.05136169726689158	0.06574994365351473	0.050864222822964586	3474041.0000000005	8.135346948906706
2020-12-31T00:00:00Z	4530315	4486819	232495	3459	0.05181733428515837	0.0663388931752503	0.05131983096098174	3504656	8.148734808937169
