## Supplementary material for "Estimation of infection rate and the population size potentially exposed to SARS-CoV-2 in Japan during 2020": all data used in this study: Kanagawa_datasets.csv

date	kanagawa_conducted	kanagawa_positive	kanagawa_positive_rate
2020-03-26T00:00:00Z	218	89	0.40825688073394495
2020-03-27T00:00:00Z	276	95	0.3442028985507246
2020-03-28T00:00:00Z	276	104	0.37681159420289856
2020-03-29T00:00:00Z	276	107	0.38768115942028986
2020-03-30T00:00:00Z	476	115	0.2415966386554622
2020-03-31T00:00:00Z	614	120	0.19543973941368079
2020-04-01T00:00:00Z	614	138	0.2247557003257329
2020-04-02T00:00:00Z	954	153	0.16037735849056603
2020-04-03T00:00:00Z	1099	181	0.16469517743403095
2020-04-04T00:00:00Z	1099	197	0.17925386715195632
2020-04-05T00:00:00Z	1100	226	0.20545454545454545
2020-04-06T00:00:00Z	1799	261	0.14508060033351863
2020-04-07T00:00:00Z	1996	279	0.13977955911823647
2020-04-08T00:00:00Z	2203	327	0.1484339536995007
2020-04-09T00:00:00Z	2203	375	0.1702224239673173
2020-04-10T00:00:00Z	2600	425	0.16346153846153846
2020-04-11T00:00:00Z	2604	465	0.17857142857142858
2020-04-12T00:00:00Z	2604	478	0.1835637480798771
2020-04-13T00:00:00Z	3116	572	0.18356867779204109
2020-04-14T00:00:00Z	3306	594	0.17967332123411978
2020-04-15T00:00:00Z	3476	550	0.15822784810126583
2020-04-16T00:00:00Z	3682	603	0.16376969038565997
2020-04-17T00:00:00Z	3888	640	0.1646090534979424
2020-04-18T00:00:00Z	3911	684	0.17489133214011762
2020-04-19T00:00:00Z	3912	714	0.18251533742331288
2020-04-20T00:00:00Z	3912	732	0.18711656441717792
2020-04-21T00:00:00Z	4745	746	0.15721812434141202
2020-04-22T00:00:00Z	4628	771	0.16659464131374244
2020-04-23T00:00:00Z	4828	810	0.16777133388566695
2020-04-24T00:00:00Z	5075	842	0.1659113300492611
2020-04-25T00:00:00Z	5075	873	0.17201970443349754
2020-04-26T00:00:00Z	5075	889	0.17517241379310344
2020-04-27T00:00:00Z	5439	895	0.16455230740945026
2020-04-28T00:00:00Z	5536	905	0.16347543352601157
2020-04-29T00:00:00Z	5536	932	0.16835260115606937
2020-04-30T00:00:00Z	5871	958	0.16317492761028785
2020-05-01T00:00:00Z	6002	972	0.161946017994002
2020-05-02T00:00:00Z	6002	990	0.16494501832722425
2020-05-03T00:00:00Z	6002	1031	0.17177607464178607
2020-05-04T00:00:00Z	NaN	NaN	NaN
2020-05-05T00:00:00Z	6002	1055	0.1757747417527491
2020-05-06T00:00:00Z	6002	1062	0.1769410196601133
2020-05-07T00:00:00Z	6913	1075	0.15550412266743815
2020-05-08T00:00:00Z	1947	187	0.096045197740113
2020-05-09T00:00:00Z	1610	195	0.12111801242236025
2020-05-10T00:00:00Z	1610	208	0.12919254658385093
2020-05-11T00:00:00Z	2057	215	0.10452114730189596
2020-05-12T00:00:00Z	2721	230	0.08452774715178243
2020-05-13T00:00:00Z	2992	240	0.08021390374331551
2020-05-14T00:00:00Z	2604	272	0.10445468509984639
2020-05-15T00:00:00Z	7931	1251	0.15773546841508007
2020-05-16T00:00:00Z	9756	1251	0.1282287822878229
2020-05-17T00:00:00Z	7931	1251	0.15773546841508007
2020-05-18T00:00:00Z	8220	1276	0.15523114355231143
2020-05-19T00:00:00Z	8317	1284	0.15438258987615727
2020-05-20T00:00:00Z	8483	1302	0.15348343746316162
2020-05-21T00:00:00Z	8681	1315	0.15148024421149636
2020-05-22T00:00:00Z	8780	1322	0.15056947608200455
2020-05-23T00:00:00Z	8780	1322	0.15056947608200455
2020-05-24T00:00:00Z	8780	1322	0.15056947608200455
2020-05-25T00:00:00Z	8984	1333	0.14837488869100623
2020-05-26T00:00:00Z	9073	1336	0.1472500826628458
2020-05-27T00:00:00Z	9225	1341	0.14536585365853658
2020-05-28T00:00:00Z	9225	1341	0.14536585365853658
2020-05-29T00:00:00Z	9446	1359	0.14387042134236713
2020-05-30T00:00:00Z	9446	1359	0.14387042134236713
2020-05-31T00:00:00Z	9446	1359	0.14387042134236713
2020-06-01T00:00:00Z	9637	1370	0.14216042336826815
2020-06-02T00:00:00Z	9974	1373	0.13765791056747545
2020-06-03T00:00:00Z	10103	1375	0.1360981886568346
2020-06-04T00:00:00Z	10210	1381	0.13525954946131244
2020-06-05T00:00:00Z	10327	1387	0.1343081243342694
2020-06-06T00:00:00Z	10327	1387	0.1343081243342694
2020-06-07T00:00:00Z	10327	1387	0.1343081243342694
2020-06-08T00:00:00Z	10601	1397	0.13178002075275919
2020-06-09T00:00:00Z	10756	1398	0.1299739680178505
2020-06-10T00:00:00Z	10918	1398	0.12804542956585455
2020-06-11T00:00:00Z	11046	1399	0.12665218178526164
2020-06-12T00:00:00Z	11129	1402	0.12597717674543985
2020-06-13T00:00:00Z	11129	1402	0.12597717674543985
2020-06-14T00:00:00Z	11129	1402	0.12597717674543985
2020-06-15T00:00:00Z	11329	1411	0.12454762114926296
2020-06-16T00:00:00Z	11489	1413	0.12298720515275481
2020-06-17T00:00:00Z	11628	1420	0.12211902304781562
2020-06-18T00:00:00Z	11724	1426	0.12163084271579666
2020-06-19T00:00:00Z	11826	1428	0.12075088787417554
2020-06-20T00:00:00Z	11826	1428	0.12075088787417554
2020-06-21T00:00:00Z	11826	1428	0.12075088787417554
2020-06-22T00:00:00Z	12033	1433	0.11908917144519239
2020-06-23T00:00:00Z	12108	1434	0.11843409316154609
2020-06-24T00:00:00Z	12202	1438	0.117849532863465
2020-06-25T00:00:00Z	12278	1444	0.11760873106369116
2020-06-26T00:00:00Z	12347	1451	0.11751842552846846
2020-06-27T00:00:00Z	12347	1455	0.11784239086417753
2020-06-28T00:00:00Z	12347	1464	0.11857131286952297
2020-06-29T00:00:00Z	12480	1471	0.11786858974358974
2020-06-30T00:00:00Z	12551	1502	0.11967173930364114
2020-07-01T00:00:00Z	12709	1508	0.11865607050121961
2020-07-02T00:00:00Z	12813	1521	0.11870756263170218
2020-07-03T00:00:00Z	12898	1545	0.11978601333540084
2020-07-04T00:00:00Z	12898	1565	0.12133664133974259
2020-07-05T00:00:00Z	12898	1585	0.12288726934408435
2020-07-06T00:00:00Z	13257	1596	0.12038922833220185
2020-07-07T00:00:00Z	13437	1605	0.11944630497878991
2020-07-08T00:00:00Z	13695	1628	0.11887550200803212
2020-07-09T00:00:00Z	13894	1653	0.11897221822369368
2020-07-10T00:00:00Z	14021	1685	0.1201768775408316
2020-07-11T00:00:00Z	14021	1720	0.12267313315740674
2020-07-12T00:00:00Z	14921	1743	0.11681522686147042
2020-07-13T00:00:00Z	14441	1760	0.12187521639775639
2020-07-14T00:00:00Z	14495	1786	0.12321490169023801
2020-07-15T00:00:00Z	14758	1826	0.1237295026426345
2020-07-16T00:00:00Z	20112	1876	0.09327764518695306
2020-07-17T00:00:00Z	15233	1919	0.1259764983916497
2020-07-18T00:00:00Z	15233	1968	0.12919319897590756
2020-07-19T00:00:00Z	15233	1998	0.13116260749688177
2020-07-20T00:00:00Z	15655	2009	0.1283296071542638
2020-07-21T00:00:00Z	15855	2039	0.12860296436455376
2020-07-22T00:00:00Z	16219	2107	0.1299093655589124
2020-07-23T00:00:00Z	16219	2160	0.13317713792465627
2020-07-24T00:00:00Z	16219	2188	0.134903508231087
2020-07-25T00:00:00Z	16219	2206	0.13601331771379246
2020-07-26T00:00:00Z	16219	2239	0.13804796843208583
2020-07-27T00:00:00Z	16219	2239	0.13804796843208583
2020-07-28T00:00:00Z	17322	2286	0.1319709040526498
2020-07-29T00:00:00Z	17592	2359	0.1340950432014552
2020-07-30T00:00:00Z	17863	2432	0.13614734367127582
2020-07-31T00:00:00Z	18126	2484	0.13704071499503476
2020-08-01T00:00:00Z	18126	2542	0.14024053845305087
2020-08-02T00:00:00Z	18126	2615	0.1442679024605539
2020-08-03T00:00:00Z	18625	2663	0.14297986577181207
2020-08-04T00:00:00Z	18776	2752	0.1465700894759267
2020-08-05T00:00:00Z	38641	2833	0.07331590797339613
2020-08-06T00:00:00Z	40667	2952	0.07258956893795952
2020-08-07T00:00:00Z	42717	3059	0.07161083409415456
2020-08-08T00:00:00Z	42717	3187	0.07460729920172297
2020-08-09T00:00:00Z	42717	3187	0.07460729920172297
2020-08-10T00:00:00Z	42717	3305	0.0773696654727626
2020-08-11T00:00:00Z	42717	3305	0.0773696654727626
2020-08-12T00:00:00Z	47699	3398	0.07123839074194428
2020-08-13T00:00:00Z	50813	3521	0.06929329108692657
2020-08-14T00:00:00Z	87845	3638	0.04141385394729353
2020-08-15T00:00:00Z	87845	3774	0.04296203540326712
2020-08-16T00:00:00Z	87845	3854	0.04387273037736923
2020-08-17T00:00:00Z	91480	3904	0.04267599475295147
2020-08-18T00:00:00Z	93284	3988	0.04275116847476523
2020-08-19T00:00:00Z	96122	4083	0.0424772684713177
2020-08-20T00:00:00Z	98153	4187	0.04265789125141361
2020-08-21T00:00:00Z	100213	4269	0.04259926356859888
2020-08-22T00:00:00Z	100213	4370	0.0436071168411284
2020-08-23T00:00:00Z	100213	4420	0.04410605410475687
2020-08-24T00:00:00Z	103553	4459	0.04306007551688507
2020-08-25T00:00:00Z	104985	4516	0.043015668905081676
2020-08-26T00:00:00Z	107183	4601	0.042926583506712815
2020-08-27T00:00:00Z	198862	4667	0.023468535969667408
2020-08-28T00:00:00Z	110988	4742	0.042725339676361405
2020-08-29T00:00:00Z	110988	4848	0.043680397880851984
2020-08-30T00:00:00Z	110988	4912	0.04425703679677082
2020-08-31T00:00:00Z	114608	4962	0.04329540695239425
2020-09-01T00:00:00Z	115627	5020	0.043415465246006556
2020-09-02T00:00:00Z	118302	5086	0.042991665398725294
2020-09-03T00:00:00Z	120358	5177	0.04301334352514997
2020-09-04T00:00:00Z	120662	5285	0.04380003646549867
2020-09-05T00:00:00Z	120662	5352	0.04435530655881719
2020-09-06T00:00:00Z	120662	5431	0.045010028012133066
2020-09-07T00:00:00Z	123815	5460	0.044098049509348626
2020-09-08T00:00:00Z	125034	5523	0.04417198522002015
2020-09-09T00:00:00Z	125835	5629	0.04473318234195574
2020-09-10T00:00:00Z	127408	5741	0.04505996483737285
2020-09-11T00:00:00Z	128296	5823	0.04538722953170793
2020-09-12T00:00:00Z	128296	5891	0.04591725385047079
2020-09-13T00:00:00Z	128296	5944	0.04633036104009478
2020-09-14T00:00:00Z	131185	5960	0.04543202347829401
2020-09-15T00:00:00Z	132257	6012	0.045456951238875824
2020-09-16T00:00:00Z	134316	6112	0.04550463087048453
2020-09-17T00:00:00Z	136304	6177	0.045317818992839536
2020-09-18T00:00:00Z	138519	6255	0.04515626015203691
2020-09-19T00:00:00Z	138519	6323	0.045647167536583426
2020-09-20T00:00:00Z	138519	6383	0.046080321111183306
2020-09-21T00:00:00Z	138519	6403	0.046224705636049926
2020-09-22T00:00:00Z	138519	6441	0.046499036233296515
2020-09-23T00:00:00Z	142882	6452	0.04515614283114738
2020-09-24T00:00:00Z	144192	6509	0.0451412006213937
2020-09-25T00:00:00Z	146306	6588	0.04502891200634287
2020-09-26T00:00:00Z	146306	6679	0.04565089606714694
2020-09-27T00:00:00Z	146306	6744	0.046095170396292705
2020-09-28T00:00:00Z	149564	6760	0.045198042309646705
2020-09-29T00:00:00Z	151103	6819	0.04512815761434254
2020-09-30T00:00:00Z	153017	6898	0.045079958435990775
2020-10-01T00:00:00Z	155100	6975	0.04497098646034816
2020-10-02T00:00:00Z	156859	7040	0.04488107153558291
2020-10-03T00:00:00Z	156859	7099	0.04525720551578169
2020-10-04T00:00:00Z	156859	7136	0.04549308614743177
2020-10-05T00:00:00Z	159977	7147	0.04467517205598305
2020-10-06T00:00:00Z	160797	7212	0.04485158305192261
2020-10-07T00:00:00Z	163313	7266	0.0444912529927195
2020-10-08T00:00:00Z	164983	7331	0.044434881169575044
2020-10-09T00:00:00Z	167935	7408	0.04411230535623902
2020-10-10T00:00:00Z	167935	7471	0.0444874505016822
2020-10-11T00:00:00Z	167935	7508	0.04470777384106946
2020-10-12T00:00:00Z	171238	7537	0.0440147630782887
2020-10-13T00:00:00Z	172457	7591	0.044016769397588966
2020-10-14T00:00:00Z	174913	7679	0.04390182547895239
2020-10-15T00:00:00Z	176654	7758	0.04391635626705311
2020-10-16T00:00:00Z	178657	7843	0.043899763233458525
2020-10-17T00:00:00Z	178657	7893	0.04417962912172487
2020-10-18T00:00:00Z	178657	7942	0.04445389769222589
2020-10-19T00:00:00Z	182376	7965	0.043673509672325306
2020-10-20T00:00:00Z	181055	8012	0.0442517467068018
2020-10-21T00:00:00Z	182851	8100	0.04429836314813701
2020-10-22T00:00:00Z	185105	8155	0.044056076281029685
2020-10-23T00:00:00Z	187119	8246	0.044068213276043586
2020-10-24T00:00:00Z	187119	8308	0.044399553225487526
2020-10-25T00:00:00Z	191586	8389	0.043787124320148654
2020-10-26T00:00:00Z	191586	8389	0.043787124320148654
2020-10-27T00:00:00Z	193081	8453	0.043779553658827124
2020-10-28T00:00:00Z	195864	8517	0.043484254380590615
2020-10-29T00:00:00Z	197734	8588	0.04343208552904407
2020-10-30T00:00:00Z	199811	8646	0.04327089099198743
2020-10-31T00:00:00Z	199811	8711	0.04359619840749508
2020-11-01T00:00:00Z	199811	8777	0.043926510552472084
2020-11-02T00:00:00Z	203062	8799	0.043331593306477824
2020-11-03T00:00:00Z	293062	8868	0.030259808504685015
2020-11-04T00:00:00Z	205488	8912	0.04336992914428093
2020-11-05T00:00:00Z	206810	9021	0.04361974759441033
2020-11-06T00:00:00Z	209445	9124	0.0435627491704266
2020-11-07T00:00:00Z	209445	9261	0.044216858841223235
2020-11-08T00:00:00Z	209445	9340	0.04459404616963881
2020-11-09T00:00:00Z	213692	9375	0.04387155345076091
2020-11-10T00:00:00Z	214729	9474	0.04412072891877669
2020-11-11T00:00:00Z	217129	9604	0.04423177005374685
2020-11-12T00:00:00Z	218948	9750	0.0445311215448417
2020-11-13T00:00:00Z	220848	9895	0.04480457146997029
2020-11-14T00:00:00Z	220848	10042	0.04547018764036804
2020-11-15T00:00:00Z	220848	10155	0.045981851771354054
2020-11-16T00:00:00Z	225019	10216	0.045400610615103615
2020-11-17T00:00:00Z	226157	10349	0.045760246200648225
2020-11-18T00:00:00Z	229196	10575	0.04613954868322309
2020-11-19T00:00:00Z	232100	10780	0.046445497630331754
2020-11-20T00:00:00Z	234414	10988	0.04687433344424821
2020-11-21T00:00:00Z	234414	11181	0.04769766310885869
2020-11-22T00:00:00Z	234414	11344	0.048393014069125564
2020-11-23T00:00:00Z	234414	11414	0.04869163104592729
2020-11-24T00:00:00Z	239610	11480	0.047911189015483496
2020-11-25T00:00:00Z	241723	11640	0.048154292309792616
2020-11-26T00:00:00Z	246225	11894	0.048305411716925574
2020-11-27T00:00:00Z	249352	12112	0.048573903558022394
2020-11-28T00:00:00Z	249352	12327	0.049436138470916616
2020-11-29T00:00:00Z	249352	12478	0.050041708107414415
2020-11-30T00:00:00Z	254992	12559	0.04925252556942963
2020-12-01T00:00:00Z	256331	12716	0.04960773375050228
2020-12-02T00:00:00Z	260211	12929	0.04968660048960267
2020-12-03T00:00:00Z	262887	13126	0.049930198145971466
2020-12-04T00:00:00Z	265968	13314	0.05005865367262227
2020-12-05T00:00:00Z	265968	13505	0.05077678517716417
2020-12-06T00:00:00Z	265968	13639	0.051280605185586234
2020-12-07T00:00:00Z	271058	13704	0.05055744527001601
2020-12-08T00:00:00Z	272325	13855	0.050876709813641785
2020-12-09T00:00:00Z	275654	14100	0.05115108070261995
2020-12-10T00:00:00Z	278675	14314	0.05136449268861577
2020-12-11T00:00:00Z	278675	14314	0.05136449268861577
2020-12-12T00:00:00Z	281819	14822	0.05259404085601042
2020-12-13T00:00:00Z	281819	15053	0.05341371589566353
2020-12-14T00:00:00Z	286971	15172	0.05286945370786595
2020-12-15T00:00:00Z	289534	15397	0.05317855588635532
2020-12-16T00:00:00Z	293582	15684	0.053422893774141465
2020-12-17T00:00:00Z	307929	16003	0.05196977225269461
2020-12-18T00:00:00Z	311376	16298	0.0523418632136067
2020-12-19T00:00:00Z	311376	16613	0.05335350187554597
2020-12-20T00:00:00Z	311376	16852	0.054121062638096705
2020-12-21T00:00:00Z	318768	17039	0.05345266777091803
2020-12-22T00:00:00Z	321144	17287	0.05382943477069477
2020-12-23T00:00:00Z	326214	17732	0.05435695586332898
2020-12-24T00:00:00Z	330515	18227	0.055147270169281275
2020-12-25T00:00:00Z	334987	18693	0.05580216545716699
2020-12-26T00:00:00Z	334987	19173	0.057235056882804405
2020-12-27T00:00:00Z	334987	19516	0.05825897721404114
2020-12-28T00:00:00Z	342311	19849	0.057985282389406125
2020-12-29T00:00:00Z	342311	20244	0.059139203823423726
2020-12-30T00:00:00Z	342311	20675	0.06039829278054167
2020-12-31T00:00:00Z	342311	21263	0.06211602899118054
