## Supplementary material for "Estimation of infection rate and the population size potentially exposed to SARS-CoV-2 in Japan during 2020": all data used in this study: Osaka_datasets_csv

	date	osaka_overall_conducted	osaka_conducted	osaka_positive	osaka_positive_rate	osaka_positive_rate_all	osaka_est_positive_rate	osaka_exposed
1	2020-03-26	2806	362	156	0.430939226519337	0.0555951532430506	0.126209179722104	1236.04321289062
2	2020-03-27	2959	501	176	0.351297405189621	0.0594795539033457	0.135006759739259	1303.63842773438
3	2020-03-28	3150	532	191	0.359022556390977	0.0606349206349206	0.137605915005566	1388.02172851562
4	2020-03-29	3232	553	208	0.376130198915009	0.0643564356435644	0.146041838958655	1424.24938964844
5	2020-03-30	3311	630	216	0.342857142857143	0.0652370884929024	0.148031261819369	1459.15124511719
6	2020-03-31	3603	630	244	0.387301587301587	0.0677213433250069	0.153637299547262	1588.15600585938
7	2020-04-01	3852	630	278	0.441269841269841	0.0721703011422638	0.163706243754653	1698.16369628906
8	2020-04-02	4099	1149	311	0.270670147954743	0.075872163942425	0.172081067450098	1807.28771972656
9	2020-04-03	4377	1251	346	0.276578737010392	0.0790495773360749	0.179264645045906	1930.10729980469
10	2020-04-04	4728	1292	387	0.29953560371517	0.0818527918781726	0.185595602894873	2085.1787109375
11	2020-04-05	4868	1311	408	0.311212814645309	0.0838126540673788	0.19002992414577	2147.0302734375
12	2020-04-06	5031	1751	428	0.244431753283838	0.0850725501888293	0.192875898236171	2219.04345703125
13	2020-04-07	5418	1792	481	0.268415178571429	0.0887781469176818	0.20125364714112	2390.01879882812
14	2020-04-08	5780	1792	524	0.292410714285714	0.0906574394463668	0.205494248986605	2549.94970703125
15	2020-04-09	6197	2133	616	0.288795124238162	0.099402936904954	0.225296152929536	2734.17895507812
16	2020-04-10	6646	2362	696	0.294665537679932	0.104724646403852	0.237336418989171	2932.54614257812
17	2020-04-11	7073	2362	766	0.324301439458086	0.108299165841934	0.245418912566165	3121.19384765625
18	2020-04-12	7359	3073	811	0.263911487146111	0.11020519092268	0.249726901045749	3247.54760742188
19	2020-04-13	7501	3140	835	0.265923566878981	0.111318490867884	0.252244279042874	3310.283203125
20	2020-04-14	7940	3504	894	0.25513698630137	0.112594458438287	0.255120064074303	3504.232421875
21	2020-04-15	8481	3903	968	0.248014347937484	0.114137483787289	0.258599182250839	3743.24462890625
22	2020-04-16	9020	4373	1020	0.233249485479076	0.113082039911308	0.256192992441733	3981.37353515625
23	2020-04-17	9517	4383	1075	0.245265799680584	0.11295576337081	0.255894696356929	4200.94677734375
24	2020-04-18	10121	4938	1163	0.235520453624949	0.114909593913645	0.260307495923515	4467.79296875
25	2020-04-19	10567	5368	1211	0.225596125186289	0.114602063026403	0.259601895917154	4664.8349609375
26	2020-04-20	11032	5798	1295	0.223352880303553	0.11738578680203	0.265898934824202	4870.271484375
27	2020-04-21	11513	6346	1349	0.212574850299401	0.117171892643099	0.265406179955971	5082.775390625
28	2020-04-22	12105	6895	1380	0.200145032632342	0.114002478314746	0.25821817363524	5344.31787109375
29	2020-04-23	12649	6900	1415	0.205072463768116	0.111866550715472	0.253372779440601	5584.65673828125
30	2020-04-24	13225	6937	1446	0.208447455672481	0.109338374291115	0.247639511967343	5839.1328125
31	2020-04-25	13667	7380	1475	0.199864498644986	0.107924196970806	0.244431670472965	6034.40625
32	2020-04-26	13830	7799	1491	0.191178356199513	0.107809110629067	0.244169254501938	6106.419921875
33	2020-04-27	14222	NA	1521	NA	0.106946983546618	0.242212744198806	6279.603515625
34	2020-04-28	14725	NA	1553	NA	0.105466893039049	0.238855898701567	6501.828125
35	2020-04-29	15410	NA	1597	NA	0.103634003893576	0.234699074954451	6804.4580078125
36	2020-04-30	16049	NA	1625	NA	0.101252414480653	0.229300560256784	7086.7685546875
37	2020-05-01	16570	NA	1639	NA	0.0989136994568497	0.22400061073992	7316.9443359375
38	2020-05-02	17233	NA	1656	NA	0.0960947020251842	0.217612515019263	7609.8564453125
39	2020-05-03	17840	NA	1666	NA	0.0933856502242152	0.211474285861621	7878.0263671875
40	2020-05-04	18361	NA	1679	NA	0.0914438211426393	0.207074252485562	8108.20263671875
41	2020-05-05	18705	NA	1686	NA	0.0901363271852446	0.204111734263562	8260.181640625
42	2020-05-06	19221	NA	1698	NA	0.0883408771656001	0.200043603990628	8488.1494140625
43	2020-05-07	19674	NA	1706	NA	0.086713428890922	0.19635635448415	8688.28515625
44	2020-05-08	20267	NA	1716	NA	0.0846696600384862	0.191726069701986	8950.26953125
45	2020-05-09	21027	NA	1732	NA	0.0823702858229895	0.186516572942221	9286.0380859375
46	2020-05-10	21629	NA	1743	NA	0.0805862499422072	0.182474911683031	9551.998046875
47	2020-05-11	22011	NA	1744	NA	0.0792331107173686	0.179409754589659	9720.7646484375
48	2020-05-12	22562	NA	1750	NA	0.0775640457406258	0.17562885076301	9964.1943359375
49	2020-05-13	23237	NA	1762	NA	0.0758273443215561	0.171694609373848	10262.4072265625
50	2020-05-14	24030	NA	1765	NA	0.0734498543487307	0.166309315487767	10612.7548828125
51	2020-05-15	24655	NA	1768	NA	0.0717095923747719	0.162367510354737	10888.8779296875
52	2020-05-16	25274	NA	1770	NA	0.0700324444092743	0.158568751838871	11162.3505859375
53	2020-05-17	25638	NA	1770	NA	0.0690381465012871	0.156316718328654	11323.1650390625
54	2020-05-18	25983	NA	1771	NA	0.0681599507370204	0.15432764482407	11475.5849609375
55	2020-05-19	26485	NA	1774	NA	0.0669813101755711	0.151658071399119	11697.3662109375
56	2020-05-20	27068	NA	1777	NA	0.0656494753953007	0.148641525324389	11954.9365234375
57	2020-05-21	27552	NA	1780	NA	0.0646051103368177	0.146276122986157	12168.7666015625
58	2020-05-22	28054	NA	1781	NA	0.0634847080630213	0.143738599885671	12390.5478515625
59	2020-05-23	28565	NA	1781	NA	0.0623490285314196	0.141166522706657	12616.3056640625
60	2020-05-24	28854	NA	1781	NA	0.0617245442572954	0.139752200812255	12743.9853515625
61	2020-05-25	29006	NA	1781	NA	0.0614010894297732	0.139019659483611	12811.1376953125
62	2020-05-26	29307	NA	1781	NA	0.060770464394172	0.137591440611076	12944.119140625
63	2020-05-27	29739	NA	1782	NA	0.059921315444366	0.135668304509013	13134.9765625
64	2020-05-28	30162	NA	1782	NA	0.0590809628008753	0.133765140565452	13321.8564453125
65	2020-05-29	30553	NA	1782	NA	0.0583248780807122	0.132052815394699	13494.6005859375
66	2020-05-30	30951	NA	1782	NA	0.0575748764175632	0.130354342433747	13670.4306640625
67	2020-05-31	31156	NA	1783	NA	0.0572281422518937	0.129569035235154	13761.00390625
68	2020-06-01	31276	NA	1783	NA	0.0570085688706996	0.129071782620053	13814.0185546875
69	2020-06-02	31464	NA	1783	NA	0.0566679379608441	0.12830037795301	13897.0751953125
70	2020-06-03	32063	NA	1783	NA	0.0556092692511618	0.125902805614746	14161.7177734375
71	2020-06-04	32641	NA	1783	NA	0.0546245519438743	0.123672821162952	14417.072265625
72	2020-06-05	32699	NA	1783	NA	0.054527661396373	0.123453402627477	14442.6962890625
73	2020-06-06	33273	NA	1784	NA	0.0536170468548072	0.1213912129825	14696.2861328125
74	2020-06-07	33506	NA	1785	NA	0.0532740404703635	0.120614379495555	14799.23046875
75	2020-06-08	33639	NA	1785	NA	0.0530634085436547	0.120137434006536	14857.9833984375
76	2020-06-09	34037	NA	1785	NA	0.0524429297529159	0.118732288064288	15033.8212890625
77	2020-06-10	34423	NA	1785	NA	0.0518548644801441	0.117400562557208	15204.3564453125
78	2020-06-11	34808	NA	1786	NA	0.0513100436681223	0.116166792602782	15374.4453125
79	2020-06-12	35176	NA	1786	NA	0.0507732544916989	0.114951196791284	15537.0283203125
80	2020-06-13	35508	NA	1786	NA	0.0502985242762194	0.11387615305844	15683.705078125
81	2020-06-14	35671	NA	1787	NA	0.0500967172212722	0.113419149572074	15755.716796875
82	2020-06-15	35807	NA	1787	NA	0.0499064428742983	0.11298828591713	15815.798828125
83	2020-06-16	36214	NA	1790	NA	0.0494283978571823	0.111905674339811	15995.6142578125
84	2020-06-17	36520	NA	1794	NA	0.0491237677984666	0.111215785161627	16130.8037109375
85	2020-06-18	36938	NA	1798	NA	0.048676160051979	0.110202120099381	16315.4755859375
86	2020-06-19	37274	NA	1800	NA	0.0482910339646939	0.109330003766523	16463.916015625
87	2020-06-20	37550	NA	1806	NA	0.0480958721704394	0.10888796199887	16585.85546875
88	2020-06-21	37748	NA	1809	NA	0.0479230687718555	0.108496609832365	16673.33203125
89	2020-06-22	37925	NA	1809	NA	0.047699406723797	0.107990115177191	16751.533203125
90	2020-06-23	38259	NA	1809	NA	0.0472829922371207	0.1070471728152	16899.091796875
91	2020-06-24	38699	NA	1811	NA	0.0467970748598155	0.105946825944011	17093.48046875
92	2020-06-25	39103	NA	1812	NA	0.0463391555635118	0.104909882082905	17271.966796875
93	2020-06-26	39556	NA	1814	NA	0.0458590352917383	0.103822644959594	17472.103515625
94	2020-06-27	39970	NA	1816	NA	0.0454340755566675	0.102860333979249	17655.0078125
95	2020-06-28	40184	NA	1821	NA	0.0453165438980689	0.102594157047786	17749.548828125
96	2020-06-29	40322	NA	1828	NA	0.0453350528247607	0.102635972903128	17810.51953125
97	2020-06-30	40763	NA	1833	NA	0.0449672497117484	0.101803077405706	18005.349609375
98	2020-07-01	41257	NA	1843	NA	0.0446712073102746	0.101132599459213	18223.599609375
99	2020-07-02	41739	NA	1851	NA	0.0443470135844174	0.100398410426302	18436.546875
100	2020-07-03	42307	NA	1862	NA	0.0440116292812064	0.0996388688829517	18687.486328125
101	2020-07-04	42780	NA	1879	NA	0.0439223936418887	0.0994366296757432	18896.45703125
102	2020-07-05	43057	NA	1885	NA	0.0437791764405323	0.0991122698673314	19018.8359375
103	2020-07-06	43319	NA	1893	NA	0.0436990696922828	0.0989308257117094	19134.58203125
104	2020-07-07	43792	NA	1905	NA	0.0435010960906102	0.0984824060741318	19343.556640625
105	2020-07-08	44724	NA	1915	NA	0.0428181736875056	0.096935979523698	19755.306640625
106	2020-07-09	45469	NA	1945	NA	0.0427763971057204	0.096841092270742	20084.44921875
107	2020-07-10	46112	NA	1967	NA	0.0426570090215128	0.0965705647452196	20368.525390625
108	2020-07-11	46781	NA	1995	NA	0.0426455184797247	0.0965443139383963	20664.0859375
109	2020-07-12	47276	NA	2027	NA	0.042875877823843	0.0970656056850061	20882.783203125
110	2020-07-13	47591	NA	2045	NA	0.0429703095123027	0.0972793031091489	21021.943359375
111	2020-07-14	48459	NA	2065	NA	0.0426133432386141	0.0964708589627394	21405.427734375
112	2020-07-15	49518	NA	2126	NA	0.0429338826285391	0.0971961822367698	21873.287109375
113	2020-07-16	50661	NA	2192	NA	0.0432679970786206	0.0979522014510804	22378.26171875
114	2020-07-17	51980	NA	2245	NA	0.0431896883416699	0.0977745121248	22960.994140625
115	2020-07-18	53207	NA	2331	NA	0.043810024996711	0.0991784903192127	23503.080078125
116	2020-07-19	54066	NA	2420	NA	0.0447601080161284	0.101329085554562	23882.580078125
117	2020-07-20	54912	NA	2469	NA	0.0449628496503496	0.10178779731367	24256.345703125
118	2020-07-21	56445	NA	2541	NA	0.0450172734520329	0.101910596519054	24933.619140625
119	2020-07-22	57973	NA	2662	NA	0.0459179273109896	0.103949107232676	25608.685546875
120	2020-07-23	59455	NA	2766	NA	0.0465225801025986	0.105317570858295	26263.423828125
121	2020-07-24	60618	NA	2915	NA	0.0480880266587482	0.108861098524954	26777.2421875
122	2020-07-25	61618	NA	3047	NA	0.0494498360868577	0.111943694057806	27219.041015625
123	2020-07-26	62707	NA	3188	NA	0.0508396191812716	0.115089595395897	27700.158203125
124	2020-07-27	64055	NA	3275	NA	0.0511279369292015	0.1157419710565	28295.69921875
125	2020-07-28	66154	NA	3430	NA	0.0518487166308916	0.117373160647429	29223.03515625
126	2020-07-29	68246	NA	3651	NA	0.053497640887378	0.121105495017234	30147.26953125
127	2020-07-30	70316	NA	3841	NA	0.0546248364525855	0.123656730387303	31061.794921875
128	2020-07-31	72644	NA	4057	NA	0.0558476956114751	0.126424500492476	32090.298828125
129	2020-08-01	74937	NA	4252	NA	0.05674099576978	0.128446254065896	33103.33984375
130	2020-08-02	76499	NA	4446	NA	0.0581184067765592	0.131564051208647	33793.42578125
131	2020-08-03	77765	NA	4527	NA	0.0582138494181187	0.131779857937576	34352.74609375
132	2020-08-04	80144	NA	4720	NA	0.0588939908165302	0.133319078148534	35403.78515625
133	2020-08-05	82251	NA	4916	NA	0.0597682702945861	0.135297869661885	36334.64453125
134	2020-08-06	84732	NA	5141	NA	0.0606736534013124	0.137346967399798	37430.75
135	2020-08-07	87290	NA	5396	NA	0.0618169320655287	0.13993459812879	38560.87109375
136	2020-08-08	89251	NA	5574	NA	0.0624530817581876	0.141374359332045	39427.234375
137	2020-08-09	90981	NA	5769	NA	0.0634088436047087	0.143537659265422	40191.54296875
138	2020-08-10	91990	NA	5892	NA	0.0640504402652462	0.144989889123038	40637.31640625
139	2020-08-11	93672	NA	5994	NA	0.063989239046887	0.144851122686257	41380.41796875
140	2020-08-12	96358	NA	6178	NA	0.0641150708815044	0.14513558375124	42567.09375
141	2020-08-13	98786	NA	6355	NA	0.0643309780738161	0.145624024383574	43639.77734375
142	2020-08-14	101291	NA	6547	NA	0.0646355549851418	0.146313196098366	44746.4765625
143	2020-08-15	103339	NA	6698	NA	0.0648158004238477	0.146721001820442	45651.26953125
144	2020-08-16	105086	NA	6845	NA	0.0651371257826923	0.14744816527873	46423.09375
145	2020-08-17	105909	NA	6916	NA	0.0653013436063035	0.147819813543732	46786.69140625
146	2020-08-18	108508	NA	7101	NA	0.065442179378479	0.148138357191501	47934.91796875
147	2020-08-19	111431	NA	7288	NA	0.0654037027398121	0.148050926151494	49226.3046875
148	2020-08-20	113678	NA	7420	NA	0.0652720843083094	0.147752785085394	50219.01953125
149	2020-08-21	116178	NA	7586	NA	0.0652963555922808	0.147807523310508	51323.50390625
150	2020-08-22	118244	NA	7720	NA	0.0652887250093028	0.147790055145331	52236.26171875
151	2020-08-23	120061	NA	7841	NA	0.065308468195334	0.147834579603	53039.01171875
152	2020-08-24	121069	NA	7901	NA	0.0652603061064352	0.147725462611615	53484.34765625
153	2020-08-25	123689	NA	8020	NA	0.064840042364317	0.1467739218931	54641.859375
154	2020-08-26	125942	NA	8139	NA	0.0646249861047149	0.146286936488894	55637.23046875
155	2020-08-27	128083	NA	8233	NA	0.0642786318246762	0.145502795079831	56583.10546875
156	2020-08-28	130203	NA	8339	NA	0.0640461433300308	0.144976369516758	57519.71875
157	2020-08-29	131983	NA	8429	NA	0.0638642855519271	0.144564562218715	58306.12890625
158	2020-08-30	133096	NA	8491	NA	0.0637960569814269	0.144410047960275	58797.84765625
159	2020-08-31	133864	NA	8544	NA	0.0638259726289368	0.144477713683301	59137.1484375
160	2020-09-01	136318	NA	8656	NA	0.0634985841928432	0.143736479315846	60221.31640625
161	2020-09-02	138250	NA	8752	NA	0.0633056057866184	0.14329952471886	61074.87109375
162	2020-09-03	140244	NA	8826	NA	0.0629331736117053	0.142456358610903	61955.81640625
163	2020-09-04	142288	NA	8900	NA	0.0625491959968515	0.141587068994178	62858.84765625
164	2020-09-05	144972	NA	8976	NA	0.0619154043539442	0.140152268086982	64044.62890625
165	2020-09-06	146277	NA	9043	NA	0.0618210655126917	0.139938648448793	64621.17578125
166	2020-09-07	147079	NA	9088	NA	0.0617899224226436	0.139868137766384	64975.484375
167	2020-09-08	149349	NA	9169	NA	0.061393112776115	0.138969776081936	65978.375
168	2020-09-09	151049	NA	9232	NA	0.0611192394520983	0.138349767472791	66729.421875
169	2020-09-10	153755	NA	9324	NA	0.0606419303437287	0.137269173048558	67924.9375
170	2020-09-11	155572	NA	9444	NA	0.0607050111845319	0.137411884744854	68727.6796875
171	2020-09-12	157107	NA	9527	NA	0.0606402006275977	0.137265098805171	69405.84375
172	2020-09-13	158241	NA	9604	NA	0.0606922352614051	0.137382829560232	69906.84375
173	2020-09-14	159250	NA	9636	NA	0.0605086342229199	0.136967216364267	70352.6015625
174	2020-09-15	161815	NA	9725	NA	0.0600994963384111	0.136040965291959	71485.8203125
175	2020-09-16	163572	NA	9803	NA	0.0599307950015895	0.135659011946967	72262.0625
176	2020-09-17	165411	NA	9860	NA	0.0596090949211358	0.134930746533478	73074.5234375
177	2020-09-18	167562	NA	9920	NA	0.0592019670330982	0.134009077823226	74024.8359375
178	2020-09-19	169275	NA	10001	NA	0.0590813764584256	0.133736061499065	74781.625
179	2020-09-20	170176	NA	10060	NA	0.059115268898082	0.133812768120704	75179.671875
180	2020-09-21	170626	NA	10099	NA	0.0591879314993026	0.133977181202906	75378.5078125
181	2020-09-22	171251	NA	10166	NA	0.0593631570034628	0.134373793409256	75654.6328125
182	2020-09-23	172367	NA	10205	NA	0.0592050682555246	0.134015916031576	76147.671875
183	2020-09-24	174595	NA	10271	NA	0.0588275723817979	0.133161333817352	77132
184	2020-09-25	176763	NA	10333	NA	0.0584568037428647	0.132322024304151	78089.796875
185	2020-09-26	178408	NA	10399	NA	0.0582877449441729	0.131939260472373	78816.5703125
186	2020-09-27	179365	NA	10447	NA	0.0582443620550275	0.131841032693759	79239.3671875
187	2020-09-28	180232	NA	10483	NA	0.0581639220560167	0.131658932733968	79622.3984375
188	2020-09-29	182491	NA	10534	NA	0.0577233945783628	0.130661670259409	80620.4296875
189	2020-09-30	184618	NA	10593	NA	0.0573779371458904	0.12987963156402	81560.1328125
190	2020-10-01	186447	NA	10669	NA	0.0572226959940358	0.129528162799503	82368.1875
191	2020-10-02	188220	NA	10719	NA	0.0569493146318138	0.128909292160741	83151.4921875
192	2020-10-03	189650	NA	10770	NA	0.056788821513314	0.128545956279679	83783.265625
193	2020-10-04	190423	NA	10809	NA	0.0567631010959811	0.128487727956151	84124.765625
194	2020-10-05	191146	NA	10840	NA	0.0567105772550825	0.128368823524786	84444.1796875
195	2020-10-06	193351	NA	10899	NA	0.0563689869718802	0.127595531880819	85418.3515625
196	2020-10-07	195196	NA	10950	NA	0.0560974610135454	0.126980859737247	86233.46875
197	2020-10-08	197270	NA	10999	NA	0.0557560703604197	0.126208049937034	87149.75
198	2020-10-09	199055	NA	11057	NA	0.0555474617568009	0.125735778037745	87938.375
199	2020-10-10	200475	NA	11109	NA	0.055413393191171	0.125432312824987	88565.6953125
200	2020-10-11	201293	NA	11154	NA	0.055411762952512	0.125428546126955	88927.125
201	2020-10-12	202175	NA	11180	NA	0.0552986274267343	0.125172446247328	89316.78125
202	2020-10-13	204284	NA	11249	NA	0.0550654970531221	0.124644709357235	90248.515625
203	2020-10-14	206181	NA	11310	NA	0.054854715031938	0.124167537661185	91086.609375
204	2020-10-15	208200	NA	11361	NA	0.0545677233429395	0.123517849173831	91978.609375
205	2020-10-16	210341	NA	11414	NA	0.0542642661202524	0.122830900354589	92924.5
206	2020-10-17	211951	NA	11464	NA	0.0540879731636086	0.122431829445541	93635.78125
207	2020-10-18	212776	NA	11514	NA	0.0541132458547957	0.122489005392687	94000.2734375
208	2020-10-19	213680	NA	11555	NA	0.0540761886933733	0.122405127005747	94399.640625
209	2020-10-20	215782	NA	11620	NA	0.0538506455589437	0.121894531595742	95328.3125
210	2020-10-21	217745	NA	11702	NA	0.0537417621529771	0.121648042764454	96195.546875
211	2020-10-22	219772	NA	11780	NA	0.0536010046775749	0.121329376782013	97091.078125
212	2020-10-23	221788	NA	11880	NA	0.0535646653561058	0.121247088304564	97981.734375
213	2020-10-24	223385	NA	11976	NA	0.0536114779416702	0.121352985471157	98687.3125
214	2020-10-25	224294	NA	12046	NA	0.0537062962005225	0.121567633097056	99088.875
215	2020-10-26	225497	NA	12089	NA	0.0536104693188823	0.121350687026145	99620.3671875
216	2020-10-27	227925	NA	12231	NA	0.0536623889437315	0.121468140379881	100693.0703125
217	2020-10-28	230177	NA	12348	NA	0.0536456726779826	0.121430294574549	101687.96875
218	2020-10-29	232484	NA	12473	NA	0.0536510039400561	0.121442291513711	102707.21875
219	2020-10-30	234619	NA	12610	NA	0.0537467127555739	0.121658908092306	103650.4453125
220	2020-10-31	236596	NA	12753	NA	0.0539020101776869	0.122010392810196	104523.8828125
221	2020-11-01	237906	NA	12876	NA	0.0541222163375451	0.122508824521745	105102.6328125
222	2020-11-02	238983	NA	12950	NA	0.0541879547917634	0.122657603106458	105578.453125
223	2020-11-03	241027	NA	13106	NA	0.054375650860692	0.123082431437977	106481.484375
224	2020-11-04	242774	NA	13191	NA	0.0543344839233196	0.122989199416539	107253.3203125
225	2020-11-05	245622	NA	13316	NA	0.0542133847945217	0.122715033248185	108511.5625
226	2020-11-06	248397	NA	13485	NA	0.054288095266851	0.122884129125442	109737.5234375
227	2020-11-07	250399	NA	13676	NA	0.0546168315368672	0.123628193924441	110622.015625
228	2020-11-08	252204	NA	13816	NA	0.0547810502608999	0.123999855837602	111419.484375
229	2020-11-09	253777	NA	13894	NA	0.0547488543090981	0.123926981952866	112114.40625
230	2020-11-10	257147	NA	14120	NA	0.0549102264463517	0.124292218752544	113603.25
231	2020-11-11	260460	NA	14376	NA	0.0551946556093066	0.124935957801742	115066.953125
232	2020-11-12	263421	NA	14607	NA	0.0554511599303017	0.125516547650472	116375.09375
233	2020-11-13	266340	NA	14870	NA	0.0558308928437336	0.126376046554955	117664.703125
234	2020-11-14	268983	NA	15155	NA	0.0563418506002238	0.127532602059808	118832.359375
235	2020-11-15	270830	NA	15421	NA	0.0569397777203412	0.128885996153312	119648.375
236	2020-11-16	272173	NA	15494	NA	0.0569270280299662	0.128857115215647	120241.7109375
237	2020-11-17	276155	NA	15763	NA	0.0570802628958375	0.129203908627251	122000.953125
238	2020-11-18	280361	NA	16036	NA	0.0571976844140233	0.129469653342349	123859.140625
239	2020-11-19	283989	NA	16374	NA	0.0576571627774315	0.130509636383925	125462
240	2020-11-20	288351	NA	16744	NA	0.0580681183696259	0.131439807391306	127389.109375
241	2020-11-21	292088	NA	17159	NA	0.0587459943578648	0.132974174935455	129040.09375
242	2020-11-22	294699	NA	17649	NA	0.0598882249345943	0.135559600278143	130193.65625
243	2020-11-23	296243	NA	17930	NA	0.0605246368690568	0.137000153652396	130875.765625
244	2020-11-24	298424	NA	18140	NA	0.0607859957644157	0.137591704297299	131839.34375
245	2020-11-25	304251	NA	18458	NA	0.0606670150632208	0.137322308446742	134413.703125
246	2020-11-26	309177	NA	18784	NA	0.0607548426952846	0.137521032661497	136590.015625
247	2020-11-27	313750	NA	19167	NA	0.0610900398406374	0.138279739030089	138610.328125
248	2020-11-28	317749	NA	19630	NA	0.0617783218829957	0.139837660443992	140377.0625
249	2020-11-29	320463	NA	20011	NA	0.062444026299448	0.141344453381529	141576.125
250	2020-11-30	323549	NA	20273	NA	0.0626582063304167	0.141829250949402	142939.484375
251	2020-12-01	328225	NA	20591	NA	0.0627344047528372	0.142001647999433	145005.359375
252	2020-12-02	334168	NA	21018	NA	0.0628965071461061	0.142368517950324	147630.953125
253	2020-12-03	338843	NA	21404	NA	0.0631678978169831	0.142982769182659	149696.359375
254	2020-12-04	343613	NA	21798	NA	0.0634376464219922	0.143593305459486	151803.734375
255	2020-12-05	347899	NA	22197	NA	0.0638030002960629	0.144420251415475	153697.28125
256	2020-12-06	350247	NA	22507	NA	0.0642603648282498	0.145455500168383	154734.609375
257	2020-12-07	353197	NA	22735	NA	0.0643691764086331	0.145701761000206	156037.921875
258	2020-12-08	357092	NA	22993	NA	0.0643895690746362	0.145747916418232	157758.6875
259	2020-12-09	362306	NA	23420	NA	0.0646414908944373	0.146318073124675	160062.25
260	2020-12-10	367348	NA	23835	NA	0.06488397922406	0.146866918030306	162289.78125
261	2020-12-11	372326	NA	24192	NA	0.0649753173294371	0.147073594646909	164489.078125
262	2020-12-12	376777	NA	24621	NA	0.0653463454510227	0.147913434054716	166455.46875
263	2020-12-13	379555	NA	24929	NA	0.0656795457838785	0.148667606126486	167682.796875
264	2020-12-14	383157	NA	25114	NA	0.0655449332780035	0.148362858443315	169274.171875
265	2020-12-15	388356	NA	25420	NA	0.0654554068947049	0.148160142419083	171571.109375
266	2020-12-16	394473	NA	25816	NA	0.065444276287604	0.148134958472695	174273.515625
267	2020-12-17	399358	NA	26167	NA	0.0655226638755202	0.148312320868438	176431.734375
268	2020-12-18	404601	NA	26476	NA	0.0654373073719541	0.148119062108879	178748.09375
269	2020-12-19	409624	NA	26787	NA	0.0653941175321758	0.148021270770442	180967.234375
270	2020-12-20	412023	NA	27037	NA	0.065620123148465	0.148532833453536	182027.09375
271	2020-12-21	415083	NA	27217	NA	0.0655700185264152	0.148419406360888	183378.984375
272	2020-12-22	418753	NA	27500	NA	0.0656711713110115	0.148648334779699	185000.390625
273	2020-12-23	425139	NA	27812	NA	0.0654186042682511	0.148076591914374	187821.71875
274	2020-12-24	430683	NA	28101	NA	0.0652475254421465	0.147689336222305	190271.015625
275	2020-12-25	435864	NA	28395	NA	0.0651464677055228	0.147460531782302	192560
276	2020-12-26	442613	NA	28694	NA	0.0648286426291139	0.146741088137536	195541.6875
277	2020-12-27	446117	NA	28927	NA	0.0648417343432328	0.146770685470493	197089.765625
278	2020-12-28	448820	NA	29077	NA	0.0647854373691012	0.146643279533945	198283.890625
279	2020-12-29	457352	NA	29379	NA	0.0642371739928982	0.145402174054257	202053.375
280	2020-12-30	462477	NA	29686	NA	0.064189138054433	0.145293443730321	204317.546875
281	2020-12-31	466416	NA	29999	NA	0.0643181194470172	0.145585367090953	206057.796875
