## Supplementary material for "Estimation of infection rate and the population size potentially exposed to SARS-CoV-2 in Japan during 2020": all data used in this study: Saitama.datasets.csv

date	saitama_conducted	saitama_positive	saitama_positive_rate
2020-03-26T00:00:00Z	1033	66	0.06389157792836399
2020-03-27T00:00:00Z	1104	72	0.06521739130434782
2020-03-28T00:00:00Z	1104	78	0.07065217391304347
2020-03-29T00:00:00Z	1105	83	0.0751131221719457
2020-03-30T00:00:00Z	1249	84	0.06725380304243395
2020-03-31T00:00:00Z	1293	98	0.07579273008507348
2020-04-01T00:00:00Z	1293	101	0.07811291569992267
2020-04-02T00:00:00Z	1476	113	0.07655826558265583
2020-04-03T00:00:00Z	1547	134	0.08661926308985132
2020-04-04T00:00:00Z	1547	153	0.0989010989010989
2020-04-05T00:00:00Z	1550	174	0.11225806451612903
2020-04-06T00:00:00Z	1647	195	0.11839708561020036
2020-04-07T00:00:00Z	1776	209	0.11768018018018019
2020-04-08T00:00:00Z	1839	242	0.13159325720500273
2020-04-09T00:00:00Z	1934	271	0.14012409513960702
2020-04-10T00:00:00Z	1973	325	0.16472377090724785
2020-04-11T00:00:00Z	2216	345	0.15568592057761732
2020-04-12T00:00:00Z	2216	386	0.17418772563176896
2020-04-13T00:00:00Z	2415	414	0.17142857142857143
2020-04-14T00:00:00Z	3056	433	0.14168848167539266
2020-04-15T00:00:00Z	3635	479	0.13177441540577717
2020-04-16T00:00:00Z	3836	535	0.1394681960375391
2020-04-17T00:00:00Z	3836	575	0.14989572471324297
2020-04-18T00:00:00Z	3836	610	0.15901981230448384
2020-04-19T00:00:00Z	4618	642	0.13902122130792552
2020-04-20T00:00:00Z	4732	662	0.13989856297548606
2020-04-21T00:00:00Z	5119	681	0.13303379566321547
2020-04-22T00:00:00Z	5432	714	0.13144329896907217
2020-04-23T00:00:00Z	5630	753	0.13374777975133215
2020-04-24T00:00:00Z	5889	767	0.13024282560706402
2020-04-25T00:00:00Z	6110	786	0.1286415711947627
2020-04-26T00:00:00Z	6256	806	0.12883631713554988
2020-04-27T00:00:00Z	6368	823	0.12923994974874373
2020-04-28T00:00:00Z	7007	828	0.11816754673897531
2020-04-29T00:00:00Z	7007	843	0.12030826316540602
2020-04-30T00:00:00Z	7818	851	0.10885136863647991
2020-05-01T00:00:00Z	8050	857	0.10645962732919255
2020-05-02T00:00:00Z	8778	878	0.10002278423331055
2020-05-03T00:00:00Z	8939	888	0.09933997091397248
2020-05-04T00:00:00Z	NaN	NaN	NaN
2020-05-05T00:00:00Z	9243	901	0.09747917342854051
2020-05-06T00:00:00Z	9324	909	0.09749034749034749
2020-05-07T00:00:00Z	9456	922	0.09750423011844332
2020-05-08T00:00:00Z	11394	946	0.08302615411620151
2020-05-09T00:00:00Z	11611	962	0.08285246748772715
2020-05-10T00:00:00Z	11917	976	0.08189980699840564
2020-05-11T00:00:00Z	12884	969	0.07520956224774915
2020-05-12T00:00:00Z	13327	970	0.07278457267201921
2020-05-13T00:00:00Z	14266	973	0.06820412168792934
2020-05-14T00:00:00Z	14908	977	0.06553528306949288
2020-05-15T00:00:00Z	15348	979	0.06378681261402137
2020-05-16T00:00:00Z	15430	984	0.06377187297472456
2020-05-17T00:00:00Z	15507	988	0.06371316179789772
2020-05-18T00:00:00Z	16277	991	0.060883455182158874
2020-05-19T00:00:00Z	16890	991	0.05867377146240379
2020-05-20T00:00:00Z	17335	996	0.057456013844822615
2020-05-21T00:00:00Z	17759	997	0.056140548454304856
2020-05-22T00:00:00Z	18101	998	0.05513507541019833
2020-05-23T00:00:00Z	18160	999	0.05501101321585903
2020-05-24T00:00:00Z	18197	999	0.054899159202066276
2020-05-25T00:00:00Z	18686	999	0.053462485283099645
2020-05-26T00:00:00Z	19092	1000	0.05237795935470354
2020-05-27T00:00:00Z	19289	1000	0.051843019337446214
2020-05-28T00:00:00Z	20156	1002	0.04971224449295495
2020-05-29T00:00:00Z	20623	1004	0.04868350870387431
2020-05-30T00:00:00Z	20686	1003	0.04848689935221889
2020-05-31T00:00:00Z	20735	1003	0.04837231733783458
2020-06-01T00:00:00Z	20933	1003	0.04791477571298906
2020-06-02T00:00:00Z	21810	1003	0.04598807886290692
2020-06-03T00:00:00Z	22228	1005	0.04521324455641533
2020-06-04T00:00:00Z	22634	1005	0.044402226738534945
2020-06-05T00:00:00Z	23184	1006	0.043391994478951
2020-06-06T00:00:00Z	23221	1007	0.04336591878041428
2020-06-07T00:00:00Z	23291	1007	0.04323558456055987
2020-06-08T00:00:00Z	23877	1007	0.04217447753067806
2020-06-09T00:00:00Z	24572	1008	0.041022301806934724
2020-06-10T00:00:00Z	25132	1014	0.04034696800891294
2020-06-11T00:00:00Z	25662	1017	0.039630582183773674
2020-06-12T00:00:00Z	26579	1019	0.03833853794348922
2020-06-13T00:00:00Z	26614	1019	0.03828811903509431
2020-06-14T00:00:00Z	26670	1012	0.03794525684289464
2020-06-15T00:00:00Z	27215	1021	0.03751607569355135
2020-06-16T00:00:00Z	28059	1022	0.036423251006807086
2020-06-17T00:00:00Z	28344	1023	0.03609229466553768
2020-06-18T00:00:00Z	29050	1025	0.035283993115318414
2020-06-19T00:00:00Z	29886	1027	0.03436391621495014
2020-06-20T00:00:00Z	29928	1031	0.03444934509489441
2020-06-21T00:00:00Z	29958	1038	0.03464850791107551
2020-06-22T00:00:00Z	30832	1042	0.033796056045666836
2020-06-23T00:00:00Z	31321	1054	0.033651543692730115
2020-06-24T00:00:00Z	32115	1063	0.0330997976023665
2020-06-25T00:00:00Z	32451	1074	0.03309605250993806
2020-06-26T00:00:00Z	33065	1090	0.03296537123846968
2020-06-27T00:00:00Z	33141	1101	0.033221689146374585
2020-06-28T00:00:00Z	33238	1109	0.03336542511583128
2020-06-29T00:00:00Z	33985	1122	0.033014565249374725
2020-06-30T00:00:00Z	34582	1132	0.03273379214620323
2020-07-01T00:00:00Z	35516	1146	0.032267147201261406
2020-07-02T00:00:00Z	36009	1165	0.03235302285539726
2020-07-03T00:00:00Z	37440	1191	0.031810897435897434
2020-07-04T00:00:00Z	37535	1218	0.032449713600639404
2020-07-05T00:00:00Z	37659	1239	0.032900501872062456
2020-07-06T00:00:00Z	38502	1255	0.03259570931380188
2020-07-07T00:00:00Z	40308	1282	0.03180510072442195
2020-07-08T00:00:00Z	41312	1330	0.03219403563129357
2020-07-09T00:00:00Z	42105	1352	0.0321102006887543
2020-07-10T00:00:00Z	42723	1396	0.03267560798633055
2020-07-11T00:00:00Z	42988	1431	0.033288359542197825
2020-07-12T00:00:00Z	43157	1462	0.033876312069884375
2020-07-13T00:00:00Z	43923	1488	0.03387746738610751
2020-07-14T00:00:00Z	46737	1530	0.03273637589062199
2020-07-15T00:00:00Z	47612	1568	0.032932874065361675
2020-07-16T00:00:00Z	48560	1617	0.03329901153212521
2020-07-17T00:00:00Z	50480	1668	0.033042789223454834
2020-07-18T00:00:00Z	50480	1668	0.033042789223454834
2020-07-19T00:00:00Z	50472	1754	0.03475194167062926
2020-07-20T00:00:00Z	51993	1783	0.03429307791433462
2020-07-21T00:00:00Z	54741	1830	0.03343015290184688
2020-07-22T00:00:00Z	55580	1891	0.03402302986685858
2020-07-23T00:00:00Z	55838	1955	0.03501199899709875
2020-07-24T00:00:00Z	56104	2000	0.035648082133181234
2020-07-25T00:00:00Z	56423	2035	0.03606685217021428
2020-07-26T00:00:00Z	56624	2068	0.03652161627578412
2020-07-27T00:00:00Z	56624	2068	0.03652161627578412
2020-07-28T00:00:00Z	62409	2146	0.03438606611225945
2020-07-29T00:00:00Z	63477	2199	0.03464246892575264
2020-07-30T00:00:00Z	64828	2256	0.03479977787375825
2020-07-31T00:00:00Z	66219	2313	0.03492955194128573
2020-08-01T00:00:00Z	66491	2387	0.035899595433968506
2020-08-02T00:00:00Z	66715	2461	0.03688825601438957
2020-08-03T00:00:00Z	69560	2510	0.03608395629672225
2020-08-04T00:00:00Z	71677	2559	0.035701829038603736
2020-08-05T00:00:00Z	73486	2623	0.03569387366301064
2020-08-06T00:00:00Z	75039	2668	0.03555484481403004
2020-08-07T00:00:00Z	78160	2738	0.03503070624360287
2020-08-08T00:00:00Z	78427	2822	0.03598250602471088
2020-08-09T00:00:00Z	78927	2878	0.03646407439786131
2020-08-10T00:00:00Z	79080	2920	0.03692463328275165
2020-08-11T00:00:00Z	82420	2956	0.0358650812909488
2020-08-12T00:00:00Z	84977	3001	0.03531543829506808
2020-08-13T00:00:00Z	86664	3057	0.03527416228191637
2020-08-14T00:00:00Z	87459	3113	0.03559382110474622
2020-08-15T00:00:00Z	87683	3165	0.036095936498523086
2020-08-16T00:00:00Z	87801	3221	0.03668523137549686
2020-08-17T00:00:00Z	89463	3256	0.03639493421861552
2020-08-18T00:00:00Z	92173	3280	0.03558525815585909
2020-08-19T00:00:00Z	94122	3342	0.035507107796264425
2020-08-20T00:00:00Z	95425	3415	0.035787267487555674
2020-08-21T00:00:00Z	96826	3465	0.03578584264557041
2020-08-22T00:00:00Z	97104	3531	0.036363074641621355
2020-08-23T00:00:00Z	97120	3562	0.03667627677100494
2020-08-24T00:00:00Z	98861	3592	0.03633384246568414
2020-08-25T00:00:00Z	99813	3627	0.036337951970184246
2020-08-26T00:00:00Z	100824	3681	0.036509164484646514
2020-08-27T00:00:00Z	102709	2750	0.026774674079194618
2020-08-28T00:00:00Z	104060	3806	0.036575052854122624
2020-08-29T00:00:00Z	104261	3862	0.037041655077162124
2020-08-30T00:00:00Z	104313	3904	0.037425824202160805
2020-08-31T00:00:00Z	105524	3929	0.037233236041090176
2020-09-01T00:00:00Z	107626	3875	0.03600431122591195
2020-09-02T00:00:00Z	111359	4013	0.03603660234017906
2020-09-03T00:00:00Z	112390	4055	0.03607972239523089
2020-09-04T00:00:00Z	114213	4079	0.035713973015331
2020-09-05T00:00:00Z	114373	3188	0.027873711452877866
2020-09-06T00:00:00Z	114460	4122	0.036012580814258253
2020-09-07T00:00:00Z	115297	4136	0.035872572573440765
2020-09-08T00:00:00Z	119096	4148	0.034829045475918585
2020-09-09T00:00:00Z	120926	4172	0.03450043828457073
2020-09-10T00:00:00Z	122293	4202	0.034360102377078004
2020-09-11T00:00:00Z	123181	4227	0.03431535707617246
2020-09-12T00:00:00Z	123265	4264	0.034592138887762136
2020-09-13T00:00:00Z	123464	4286	0.03471457266895613
2020-09-14T00:00:00Z	124854	4302	0.03445624489403623
2020-09-15T00:00:00Z	127974	4320	0.03375685686155
2020-09-16T00:00:00Z	128883	4349	0.03374378312112536
2020-09-17T00:00:00Z	129795	4370	0.03366847721406834
2020-09-18T00:00:00Z	130796	4394	0.033594299519862994
2020-09-19T00:00:00Z	131076	4417	0.033698007262961946
2020-09-20T00:00:00Z	131233	4433	0.033779613359444655
2020-09-21T00:00:00Z	131305	4448	0.033875328433799166
2020-09-22T00:00:00Z	131459	4462	0.03394214165633391
2020-09-23T00:00:00Z	133413	4474	0.033534962859691334
2020-09-24T00:00:00Z	135235	4494	0.03323104225977003
2020-09-25T00:00:00Z	138988	4522	0.03253518289348721
2020-09-26T00:00:00Z	139050	4547	0.03270046745774901
2020-09-27T00:00:00Z	139115	4582	0.03293677892391187
2020-09-28T00:00:00Z	140657	4600	0.03270366920949544
2020-09-29T00:00:00Z	142930	4624	0.03235150073462534
2020-09-30T00:00:00Z	143932	4652	0.03232081816413306
2020-10-01T00:00:00Z	144451	4685	0.032433143418875605
2020-10-02T00:00:00Z	144550	4715	0.03261847111726046
2020-10-03T00:00:00Z	145483	4765	0.03275296770069355
2020-10-04T00:00:00Z	145670	4800	0.03295119104825976
2020-10-05T00:00:00Z	147205	4820	0.03274345300771034
2020-10-06T00:00:00Z	148915	4840	0.0325017627505624
2020-10-07T00:00:00Z	150073	4879	0.03251084472223518
2020-10-08T00:00:00Z	151207	4923	0.03255801649394539
2020-10-09T00:00:00Z	152490	4951	0.03246770280018362
2020-10-10T00:00:00Z	152675	5051	0.0330833469788767
2020-10-11T00:00:00Z	152740	5082	0.033272227314390466
2020-10-12T00:00:00Z	155260	5100	0.03284812572459101
2020-10-13T00:00:00Z	157456	5131	0.0325868814144904
2020-10-14T00:00:00Z	160093	5177	0.03233745385494681
2020-10-15T00:00:00Z	160965	5234	0.03251638554965365
2020-10-16T00:00:00Z	163004	5286	0.03242865205761822
2020-10-17T00:00:00Z	163276	5331	0.03265023640951518
2020-10-18T00:00:00Z	163381	5371	0.03287407960533967
2020-10-19T00:00:00Z	165689	5393	0.03254893203531918
2020-10-20T00:00:00Z	165888	5426	0.032708815586419755
2020-10-21T00:00:00Z	170254	5476	0.03216370834165423
2020-10-22T00:00:00Z	172103	5521	0.032079626735152786
2020-10-23T00:00:00Z	173925	5561	0.03197355181831249
2020-10-24T00:00:00Z	174144	5602	0.03216877986034546
2020-10-25T00:00:00Z	176782	5653	0.03197723750155559
2020-10-26T00:00:00Z	176782	5653	0.03197723750155559
2020-10-27T00:00:00Z	177818	5682	0.03195402040288385
2020-10-28T00:00:00Z	180341	5726	0.03175096068004503
2020-10-29T00:00:00Z	181338	5765	0.03179146124915903
2020-10-30T00:00:00Z	184831	5826	0.03152068646493283
2020-10-31T00:00:00Z	184967	5856	0.03165970146026048
2020-11-01T00:00:00Z	185029	5889	0.03182744326565025
2020-11-02T00:00:00Z	187511	5915	0.031544816037459136
2020-11-03T00:00:00Z	187661	5945	0.031679464566425626
2020-11-04T00:00:00Z	189663	5986	0.0315612428359775
2020-11-05T00:00:00Z	191061	6018	0.03149779389828379
2020-11-06T00:00:00Z	194330	6132	0.03155457211959039
2020-11-07T00:00:00Z	194647	6201	0.0318576705523332
2020-11-08T00:00:00Z	195066	6246	0.0320199317154194
2020-11-09T00:00:00Z	196518	6298	0.032047954894717026
2020-11-10T00:00:00Z	199115	6363	0.0319564071014238
2020-11-11T00:00:00Z	203293	6479	0.03187025623115405
2020-11-12T00:00:00Z	206696	6554	0.03170840267832953
2020-11-13T00:00:00Z	206246	6637	0.03218001803671344
2020-11-14T00:00:00Z	206725	6741	0.032608537912685934
2020-11-15T00:00:00Z	206881	6821	0.03297064496014617
2020-11-16T00:00:00Z	208239	6908	0.03317342092499484
2020-11-17T00:00:00Z	209032	6996	0.033468559837728194
2020-11-18T00:00:00Z	212609	7122	0.03349811155689552
2020-11-19T00:00:00Z	214783	7230	0.03366188199252269
2020-11-20T00:00:00Z	216902	7326	0.033775622170381096
2020-11-21T00:00:00Z	217347	7499	0.03450243159555917
2020-11-22T00:00:00Z	217782	7614	0.03496156707165882
2020-11-23T00:00:00Z	217890	7704	0.03535729037587774
2020-11-24T00:00:00Z	222779	7745	0.034765395302070665
2020-11-25T00:00:00Z	225315	7842	0.03480460688369616
2020-11-26T00:00:00Z	228115	8002	0.03507879797470574
2020-11-27T00:00:00Z	230484	8104	0.03516079207233474
2020-11-28T00:00:00Z	230760	8222	0.03563009187034148
2020-11-29T00:00:00Z	231105	8361	0.0361783604854936
2020-11-30T00:00:00Z	235202	8427	0.03582877696618226
2020-12-01T00:00:00Z	238047	8531	0.03583746066953165
2020-12-02T00:00:00Z	240136	8680	0.03614618382916347
2020-12-03T00:00:00Z	242738	8830	0.03637666949550544
2020-12-04T00:00:00Z	243953	8992	0.03685955901341652
2020-12-05T00:00:00Z	244778	9159	0.037417578377141734
2020-12-06T00:00:00Z	250151	9321	0.03726149405758922
2020-12-07T00:00:00Z	249360	9411	0.037740615976900864
2020-12-08T00:00:00Z	252336	9583	0.03797714158899246
2020-12-09T00:00:00Z	254923	9728	0.03816054259521503
2020-12-10T00:00:00Z	257874	9916	0.03845288784445117
2020-12-11T00:00:00Z	257874	9916	0.03845288784445117
2020-12-12T00:00:00Z	261321	10297	0.03940364532509825
2020-12-13T00:00:00Z	261972	10441	0.039855404394362755
2020-12-14T00:00:00Z	266533	10543	0.03955607748383878
2020-12-15T00:00:00Z	270128	10715	0.03966638038263342
2020-12-16T00:00:00Z	272701	10894	0.03994851504028221
2020-12-17T00:00:00Z	274984	11090	0.04032961917784308
2020-12-18T00:00:00Z	280300	11290	0.04027827327863004
2020-12-19T00:00:00Z	280656	11514	0.04102531212587652
2020-12-20T00:00:00Z	281001	11675	0.0415478948473493
2020-12-21T00:00:00Z	287305	11789	0.04103304850246254
2020-12-22T00:00:00Z	292587	11985	0.04096217535297194
2020-12-23T00:00:00Z	295862	12215	0.04128614015993943
2020-12-24T00:00:00Z	299420	12466	0.04163382539576515
2020-12-25T00:00:00Z	302203	12764	0.04223650989566616
2020-12-26T00:00:00Z	302513	13029	0.04306922347138801
2020-12-27T00:00:00Z	302712	13240	0.04373794233462829
2020-12-28T00:00:00Z	312054	13424	0.043018195568715674
2020-12-29T00:00:00Z	312054	13724	0.043979567638934285
2020-12-30T00:00:00Z	313228	13968	0.044593714482741006
2020-12-31T00:00:00Z	314223	14298	0.0455027162238283
