## Supplementary material for "Estimation of infection rate and the population size potentially exposed to SARS-CoV-2 in Japan during 2020": all data used in this study: Tokyo_datasets_csv

	date	tokyo_overall_conducted	tokyo_conducted	tokyo_positive	tokyo_positive_rate	tokyo_positive_rate_all	tokyo_est_positive_rate	tokyo_exposed
1	2020-03-26	4585	2182	265	0.121448212648946	0.0577971646673937	0.247648746903364	1070.06396484375
2	2020-03-27	4889	2269	305	0.134420449537241	0.0623849457966864	0.267418839234245	1140.53295898438
3	2020-03-28	5190	2269	368	0.162185985015425	0.0709055876685935	0.304055146465906	1210.30676269531
4	2020-03-29	5525	2269	436	0.19215513442045	0.0789140271493213	0.33851935881235	1287.96179199219
5	2020-03-30	5824	2986	449	0.150368385800402	0.0770947802197802	0.330810662437422	1357.27185058594
6	2020-03-31	6187	3027	527	0.174099768747935	0.0851786002909326	0.365612358509093	1441.41735839844
7	2020-04-01	6678	3027	593	0.19590353485299	0.0887990416292303	0.381293042435846	1555.23425292969
8	2020-04-02	7508	3402	690	0.202821869488536	0.0919019712306873	0.394819640651039	1747.63342285156
9	2020-04-03	8414	3806	779	0.204676826064109	0.0925837889232232	0.397926129509841	1957.64978027344
10	2020-04-04	8644	3806	897	0.235680504466632	0.103771402128644	0.446054486674802	2010.96508789062
11	2020-04-05	8752	3806	1040	0.273252758801892	0.118829981718464	0.510805439730668	2036.00024414063
12	2020-04-06	9833	4422	1123	0.253957485300769	0.114207261263094	0.49112589224483	2286.58276367188
13	2020-04-07	10767	4757	1203	0.252890477191507	0.111730286988019	0.480606047896862	2503.08959960938
14	2020-04-08	11768	4992	1347	0.269831730769231	0.114462950373895	0.492481578508345	2735.12768554688
15	2020-04-09	12706	4992	1528	0.306089743589744	0.12025814575791	0.517516692378416	2952.56176757812
16	2020-04-10	13806	5650	1717	0.303893805309735	0.124366217586557	0.53529976399209	3207.54858398438
17	2020-04-11	14614	5660	1914	0.338162544169611	0.130970302449706	0.563795509006388	3394.84790039062
18	2020-04-12	14731	5660	2080	0.367491166077739	0.141198832394271	0.607837098105239	3421.96948242188
19	2020-04-13	16127	6327	2171	0.343132606290501	0.134618961989211	0.579617969324053	3745.57055664062
20	2020-04-14	17046	6563	2332	0.35532530854792	0.136806288865423	0.589097032032395	3958.60083007812
21	2020-04-15	18059	6654	2457	0.369251577998197	0.136054045074478	0.585917949018901	4193.419921875
22	2020-04-16	19715	6814	2606	0.382447901379513	0.132183616535633	0.569332382648204	4577.291015625
23	2020-04-17	21094	7244	2807	0.387493097736057	0.133071015454632	0.573213802114597	4896.951171875
24	2020-04-18	21948	7244	2988	0.412479293208172	0.136139967195189	0.58646709063667	5094.9150390625
25	2020-04-19	22387	7726	3095	0.400595392182242	0.138249877160852	0.595572929439393	5196.6767578125
26	2020-04-20	25031	8198	3197	0.389973164186387	0.127721625184771	0.550298596252179	5809.5732421875
27	2020-04-21	25258	8435	3320	0.393598103141672	0.131443503048539	0.566341017693992	5862.1923828125
28	2020-04-22	26705	8959	3452	0.385310860587119	0.129264182737315	0.556988345600997	6197.6162109375
29	2020-04-23	28363	9361	3586	0.383078730904818	0.126432323802137	0.544823326459361	6581.9501953125
30	2020-04-24	30098	9827	3747	0.381296428207998	0.124493321815403	0.53650167497372	6984.134765625
31	2020-04-25	30950	9827	3850	0.391777755164343	0.124394184168013	0.536089749887561	7181.63330078125
32	2020-04-26	31426	9827	3922	0.399104507988196	0.124801120091644	0.537851715151239	7291.97265625
33	2020-04-27	33173	10702	3961	0.370117735002803	0.119404334850632	0.51462016498924	7696.93896484375
34	2020-04-28	34369	10702	4073	0.380583068585311	0.118507957752626	0.51077366666185	7974.177734375
35	2020-04-29	34939	10702	4120	0.384974771070828	0.117919803085377	0.508246194761289	8106.3076171875
36	2020-04-30	36405	10981	4166	0.379382569893452	0.114434830380442	0.493243315897861	8446.1357421875
37	2020-05-01	37707	11254	4331	0.384840945441621	0.114859309942451	0.495087575232493	8747.947265625
38	2020-05-02	39669	11691	4491	0.384141647421093	0.113211827875671	0.488006250678482	9202.7509765625
39	2020-05-03	39416	11691	4582	0.391925412710632	0.116247209255125	0.501087940678985	9144.103515625
40	2020-05-04	39683	NA	4669	NA	0.117657435173752	0.507169452653777	9205.99609375
41	2020-05-05	39827	12486	4727	0.378584014095787	0.118688327014337	0.5116145844013	9239.376953125
42	2020-05-06	39932	12841	4765	0.37107701892376	0.119327857357508	0.514372428129953	9263.7158203125
43	2020-05-07	41063	12950	4777	0.368880308880309	0.116333438862236	0.501475471194814	9525.8896484375
44	2020-05-08	42286	12990	4810	0.370284834488068	0.113749231424112	0.490346609737782	9809.3876953125
45	2020-05-09	43250	13124	4846	0.36924718073758	0.112046242774566	0.483013320111143	10032.849609375
46	2020-05-10	43878	13124	4868	0.370923498933252	0.110943981038334	0.478266584512698	10178.423828125
47	2020-05-11	45070	13124	4883	0.372066443157574	0.108342578211671	0.467061037863184	10454.736328125
48	2020-05-12	46489	13640	4987	0.365615835777126	0.107272688162791	0.462458558890365	10783.6689453125
49	2020-05-13	47889	13712	4997	0.364425320886814	0.104345465555764	0.449847931325356	11108.1982421875
50	2020-05-14	49363	13799	5027	0.364301760997174	0.101837408585378	0.43904386969092	11449.880859375
51	2020-05-15	50677	14010	5036	0.359457530335475	0.0993744696805257	0.428432625510517	11754.4736328125
52	2020-05-16	51489	14010	5050	0.3604568165596	0.0980792013828196	0.422852481461772	11942.69921875
53	2020-05-17	51903	14010	5055	0.360813704496788	0.0973932142650714	0.419896953144798	12038.66796875
54	2020-05-18	53021	14404	5065	0.351638433768398	0.0955281869447955	0.411861407797713	12297.826171875
55	2020-05-19	54195	14464	5070	0.350525442477876	0.0935510655964572	0.403342354194638	12569.966796875
56	2020-05-20	55279	14512	5075	0.349710584343991	0.0918070153222743	0.395827360530418	12821.24609375
57	2020-05-21	56354	14564	5183	0.355877506179621	0.0919721758881357	0.396543756645465	13070.4365234375
58	2020-05-22	57480	14653	5136	0.350508428308196	0.0893528183716075	0.385254439763119	13331.44921875
59	2020-05-23	58042	14653	5138	0.350644919129189	0.0885221046828159	0.381674666778094	13461.7265625
60	2020-05-24	58417	14653	5152	0.351600354876135	0.0881935053152336	0.380259222045551	13548.65234375
61	2020-05-25	59371	14850	5160	0.347474747474747	0.0869111182227013	0.374733249788834	13769.794921875
62	2020-05-26	60475	14876	5170	0.347539661199247	0.085489871847871	0.368608791597629	14025.7099609375
63	2020-05-27	61580	14883	5180	0.348048108580259	0.0841182202013641	0.362697970955827	14281.85546875
64	2020-05-28	62696	14936	5195	0.347817354043921	0.0828601505678193	0.357276700047631	14540.55078125
65	2020-05-29	63902	15005	5217	0.347684105298234	0.0816406372257519	0.352021670300853	14820.1103515625
66	2020-05-30	64515	15005	5231	0.348617127624125	0.0810819189335813	0.349614151591033	14962.208984375
67	2020-05-31	64904	15005	5236	0.348950349883372	0.0806729939603106	0.347851970303959	15052.3798828125
68	2020-06-01	66411	15212	5249	0.345056534315014	0.0790381111562844	0.340806292320405	15401.7109375
69	2020-06-02	67941	15282	5283	0.345700824499411	0.0777586435289442	0.335292857652855	15756.375
70	2020-06-03	69635	15332	5295	0.345356117923298	0.0760393480290084	0.327882969155993	16149.0546875
71	2020-06-04	71431	15498	5323	0.343463672731965	0.0745194663381445	0.321332824931138	16565.37890625
72	2020-06-05	73427	15681	5343	0.340730820738473	0.0727661486918981	0.313776120281213	17028.064453125
73	2020-06-06	74619	15681	5369	0.342388878260315	0.0719521837601683	0.310268321971015	17304.376953125
74	2020-06-07	75060	15681	5383	0.343281678464384	0.0717159605648814	0.309250417013477	17406.60546875
75	2020-06-08	76905	16026	5396	0.336702857855984	0.0701644886548339	0.30256325733163	17834.287109375
76	2020-06-09	78818	16143	5408	0.335005884903673	0.0686137684285315	0.295879153670487	18277.732421875
77	2020-06-10	80820	16177	5426	0.335414477344378	0.067136847315021	0.289513177893882	18741.806640625
78	2020-06-11	82722	16267	5448	0.334911169853077	0.0658591426706318	0.284005854883916	19182.703125
79	2020-06-12	84948	16351	5473	0.334719589015962	0.0644276498563827	0.277835549135928	19698.703125
80	2020-06-13	86126	16351	5497	0.336187389150511	0.0638250934677101	0.275238478684808	19971.771484375
81	2020-06-14	86630	16351	5544	0.339061831080668	0.0639963061295163	0.275977398563629	20088.6015625
82	2020-06-15	88631	16351	5592	0.341997431349765	0.0630930487075628	0.272084412096645	20552.4453125
83	2020-06-16	90568	16351	5619	0.343648706501131	0.0620417807614168	0.267552889982976	21001.455078125
84	2020-06-17	92514	61112	5633	0.0921750229087577	0.0608880818038351	0.262579497302641	21452.55078125
85	2020-06-18	94467	63083	5674	0.0899449931043229	0.0600633025289254	0.259024501370648	21905.263671875
86	2020-06-19	96655	64844	5709	0.0880420701992474	0.0590657493145724	0.25472439253453	22412.458984375
87	2020-06-20	97816	65496	5748	0.0877610846463906	0.0587633924920258	0.253421432515294	22681.5859375
88	2020-06-21	98244	NA	5765	NA	0.0586804283213224	0.253063996723529	22780.798828125
89	2020-06-22	100335	NA	5814	NA	0.0579458812976529	0.249897875559796	23265.50390625
90	2020-06-23	102315	NA	5883	NA	0.0574989004544788	0.247971710392104	23724.48046875
91	2020-06-24	104410	NA	5938	NA	0.0568719471315008	0.245269381930445	24210.115234375
92	2020-06-25	106426	NA	6002	NA	0.0563959934602447	0.243218179566113	24677.431640625
93	2020-06-26	108798	NA	6077	NA	0.0558558061729076	0.240890027358312	25227.279296875
94	2020-06-27	110254	NA	6138	NA	0.0556714495619207	0.240095859386675	25564.7890625
95	2020-06-28	110823	NA	6170	NA	0.0556743636248793	0.240108787133068	25696.685546875
96	2020-06-29	113269	NA	6267	NA	0.0553284658644466	0.238618452418445	26263.685546875
97	2020-06-30	115705	NA	6348	NA	0.0548636618987943	0.236615237065073	26828.365234375
98	2020-07-01	118251	NA	6480	NA	0.0547986909201614	0.236336460043463	27418.537109375
99	2020-07-02	120781	NA	6612	NA	0.0547437096894379	0.236100597507449	28005.01171875
100	2020-07-03	123786	NA	6753	NA	0.054553826765547	0.235283117667894	28701.591796875
101	2020-07-04	125498	NA	6834	NA	0.0544550510765112	0.234857924033871	29098.443359375
102	2020-07-05	126398	NA	6926	NA	0.0547951708096647	0.236325241237732	29307.068359375
103	2020-07-06	129613	NA	7053	NA	0.0544158379174928	0.234690681727032	30052.322265625
104	2020-07-07	132632	NA	7260	NA	0.054737921466916	0.236081081484467	30752.146484375
105	2020-07-08	136122	NA	7480	NA	0.0549507059843376	0.237000247782888	31561.1484375
106	2020-07-09	139450	NA	7669	NA	0.054994621728218	0.237190949464402	32332.599609375
107	2020-07-10	143322	NA	7905	NA	0.0551555239251476	0.237886332538686	33230.15625
108	2020-07-11	145859	NA	8091	NA	0.0554713798942815	0.239249490007072	33818.25390625
109	2020-07-12	146823	NA	8144	NA	0.0554681487232927	0.239235918986335	34041.7109375
110	2020-07-13	151205	NA	8321	NA	0.0550312489666347	0.237353052436763	35057.48046875
111	2020-07-14	155139	NA	8548	NA	0.0550989757572242	0.237646376820408	35969.41015625
112	2020-07-15	159552	NA	8840	NA	0.0554051343762535	0.238968190970964	36992.37109375
113	2020-07-16	164153	NA	9195	NA	0.0560148154465651	0.241599140969884	38058.91015625
114	2020-07-17	168575	NA	9464	NA	0.0561411834495032	0.242145389537527	39083.95703125
115	2020-07-18	171644	NA	9666	NA	0.0563142317820605	0.242892571028646	39795.37109375
116	2020-07-19	172687	NA	9744	NA	0.0564257876968156	0.243373999671594	40037.14453125
117	2020-07-20	177123	NA	10007	NA	0.0564974622155225	0.243684264946445	41065.43359375
118	2020-07-21	181670	NA	10304	NA	0.0567182253536632	0.244637531589144	42119.45703125
119	2020-07-22	187238	NA	10653	NA	0.0568955019814354	0.245403423504312	43410.15234375
120	2020-07-23	190051	NA	10905	NA	0.0573793350205997	0.247490897549896	44062.2265625
121	2020-07-24	191756	NA	11021	NA	0.0574740816454244	0.247899897285941	44457.4609375
122	2020-07-25	194800	NA	11182	NA	0.0574024640657084	0.247591648563145	45163.07421875
123	2020-07-26	196280	NA	11282	NA	0.0574791114734053	0.247922542060336	45506.1484375
124	2020-07-27	201808	NA	11543	NA	0.057197930706414	0.246710802873259	46787.57421875
125	2020-07-28	207422	NA	11945	NA	0.0575879125647231	0.248393946534769	48088.93359375
126	2020-07-29	212632	NA	12346	NA	0.0580627563113736	0.250443029047682	49296.640625
127	2020-07-30	217836	NA	12694	NA	0.0582731963495474	0.251351579838405	50502.96484375
128	2020-07-31	223727	NA	13134	NA	0.0587054758701453	0.253217137108147	51868.52734375
129	2020-08-01	227343	NA	13339	NA	0.0586734581667348	0.253079576661133	52706.7421875
130	2020-08-02	229133	NA	13454	NA	0.0587169896959408	0.253267612554286	53121.67578125
131	2020-08-03	234248	NA	13828	NA	0.0590314538437895	0.254624772121356	54307.36328125
132	2020-08-04	239461	NA	14210	NA	0.0593416046871933	0.255963307722883	55515.76953125
133	2020-08-05	245261	NA	14635	NA	0.059671125861837	0.257385449508434	56860.24609375
134	2020-08-06	250703	NA	15039	NA	0.0599873156683406	0.258750038560637	58121.73046875
135	2020-08-07	256560	NA	15386	NA	0.059970377299657	0.258677682205369	59479.42578125
136	2020-08-08	260438	NA	15634	NA	0.0600296423716969	0.258933815863389	60378.36328125
137	2020-08-09	262125	NA	15748	NA	0.0600782069623271	0.259143472190895	60769.42578125
138	2020-08-10	263626	NA	15823	NA	0.0600206352939391	0.258895331056507	61117.36328125
139	2020-08-11	269549	NA	16166	NA	0.0599742532897544	0.258695903843168	62490.359375
140	2020-08-12	274948	NA	16495	NA	0.0599931623434249	0.258778095417682	63741.87109375
141	2020-08-13	280388	NA	16788	NA	0.0598741743583891	0.258265406674774	65002.8984375
142	2020-08-14	285606	NA	17045	NA	0.0596801187650119	0.257428885117098	66212.4609375
143	2020-08-15	289000	NA	17235	NA	0.059636678200692	0.257241835520684	66999.2109375
144	2020-08-16	290487	NA	17325	NA	0.0596412231872683	0.257261584079851	67343.90625
145	2020-08-17	295972	NA	17584	NA	0.0594110253672645	0.256269152565376	68615.359375
146	2020-08-18	301511	NA	17844	NA	0.0591819203942808	0.255281395175987	69899.3359375
147	2020-08-19	306641	NA	18131	NA	0.0591277748246321	0.255048256854984	71088.5078125
148	2020-08-20	310833	NA	18337	NA	0.0589930927539869	0.254467643229498	72060.2421875
149	2020-08-21	316119	NA	18592	NA	0.0588132949933411	0.25369256027711	73285.5546875
150	2020-08-22	319254	NA	18729	NA	0.0586648875190287	0.25305259726743	74012.28125
151	2020-08-23	320692	NA	18797	NA	0.0586138725007172	0.252832684512514	74345.609375
152	2020-08-24	326096	NA	19039	NA	0.0583846474657769	0.25184432394045	75598.2890625
153	2020-08-25	331450	NA	19276	NA	0.0581565847035752	0.250860942585086	76839.3828125
154	2020-08-26	336885	NA	19502	NA	0.0578891906733752	0.249707878746047	78099.2578125
155	2020-08-27	342586	NA	19692	NA	0.057480457461776	0.247945205614203	79420.7734375
156	2020-08-28	348179	NA	19905	NA	0.0571688700352405	0.246601515126585	80717.265625
157	2020-08-29	351454	NA	20019	NA	0.056960512613315	0.245702960681785	81476.4296875
158	2020-08-30	352703	NA	20082	NA	0.0569374232711375	0.245603400864739	81765.96875
159	2020-08-31	357604	NA	20254	NA	0.0566380689254035	0.244312446702674	82902.0390625
160	2020-09-01	363380	NA	20446	NA	0.056266167648192	0.242708577451898	84240.9453125
161	2020-09-02	368742	NA	20598	NA	0.0558601949330426	0.240957614375731	85483.9140625
162	2020-09-03	374198	NA	20780	NA	0.0555320979802137	0.239542680112484	86748.6328125
163	2020-09-04	379879	NA	20923	NA	0.0550780643310107	0.237584461924524	88065.5234375
164	2020-09-05	383635	NA	21043	NA	0.0548516167711497	0.236607869530038	88936.1796875
165	2020-09-06	384971	NA	21118	NA	0.0548560800683688	0.236627162334957	89245.8828125
166	2020-09-07	390364	NA	21300	NA	0.0545644577881157	0.235369478455975	90496.015625
167	2020-09-08	395792	NA	21512	NA	0.0543517807333145	0.234452335105362	91754.2578125
168	2020-09-09	401605	NA	21691	NA	0.0540107817382752	0.232981676715737	93101.7421875
169	2020-09-10	406756	NA	21862	NA	0.0537472096293601	0.231844923483377	94295.7890625
170	2020-09-11	412389	NA	22091	NA	0.0535683541510564	0.231073666923865	95601.546875
171	2020-09-12	415768	NA	22222	NA	0.0534480768120683	0.23055497668566	96384.8203125
172	2020-09-13	417146	NA	22280	NA	0.0534105564958072	0.230393183339926	96704.25
173	2020-09-14	422375	NA	22447	NA	0.0531447173720036	0.229246676891167	97916.359375
174	2020-09-15	427908	NA	22617	NA	0.0528548192602148	0.227996375654511	99198.9453125
175	2020-09-16	432952	NA	22815	NA	0.0526963728080711	0.227313097108256	100368.171875
176	2020-09-17	437697	NA	23014	NA	0.0525797526599451	0.22681021343224	101468.09375
177	2020-09-18	443392	NA	23211	NA	0.0523487117494226	0.225813799656195	102788.2265625
178	2020-09-19	447154	NA	23366	NA	0.0522549278324694	0.225409399620078	103660.2734375
179	2020-09-20	448563	NA	23422	NA	0.0522156308032539	0.225239913411568	103986.8984375
180	2020-09-21	450466	NA	23490	NA	0.0521459999200828	0.224939620867752	104428.0234375
181	2020-09-22	452198	NA	23544	NA	0.0520656880393102	0.224593251378336	104829.5078125
182	2020-09-23	458567	NA	23800	NA	0.051900812749282	0.22388221490826	106305.8984375
183	2020-09-24	464104	NA	24029	NA	0.0517750331822178	0.223339848990407	107589.3984375
184	2020-09-25	469822	NA	24244	NA	0.0516025218061308	0.222595873511587	108914.8671875
185	2020-09-26	473008	NA	24346	NA	0.0514705882352941	0.222026862340037	109653.3984375
186	2020-09-27	474179	NA	24409	NA	0.0514763412129175	0.222051698528988	109924.8515625
187	2020-09-28	480159	NA	24594	NA	0.051220533198378	0.220948405071234	111311.0546875
188	2020-09-29	486018	NA	24810	NA	0.051047492068195	0.220202158462096	112669.1953125
189	2020-09-30	491370	NA	25019	NA	0.0509168243889533	0.219638627288757	113909.8359375
190	2020-10-01	496856	NA	25182	NA	0.0506826927721513	0.218628859669305	115181.5
191	2020-10-02	502343	NA	25346	NA	0.0504555652213727	0.217649235990862	116453.4296875
192	2020-10-03	505689	NA	25444	NA	0.0503155101257888	0.217045169116365	117229.0546875
193	2020-10-04	507070	NA	25499	NA	0.0502869426311949	0.216921958733232	117549.1875
194	2020-10-05	513259	NA	25725	NA	0.0501208941294746	0.216205866750922	118983.8203125
195	2020-10-06	519036	NA	25890	NA	0.0498809331144661	0.215170873757032	120322.9765625
196	2020-10-07	524530	NA	26102	NA	0.0497626446533087	0.214660756238261	121596.515625
197	2020-10-08	529579	NA	26334	NA	0.0497262920168662	0.214504047781094	122766.9140625
198	2020-10-09	535206	NA	26516	NA	0.0495435402443171	0.213715868833709	124071.2734375
199	2020-10-10	538458	NA	26656	NA	0.0495043253141378	0.21354677863666	124825.109375
200	2020-10-11	539684	NA	26711	NA	0.0494937778403658	0.21350130645134	125109.3046875
201	2020-10-12	545808	NA	26932	NA	0.0493433588368071	0.212852586708679	126528.8828125
202	2020-10-13	551465	NA	27148	NA	0.0492288721859048	0.212358848604157	127840.2109375
203	2020-10-14	556658	NA	27360	NA	0.0491504658156355	0.212020731787793	129043.984375
204	2020-10-15	561673	NA	27538	NA	0.0490285272747666	0.211494843226774	130206.484375
205	2020-10-16	567215	NA	27727	NA	0.0488826988002786	0.210865867302166	131491.171875
206	2020-10-17	570655	NA	27852	NA	0.0488070725744977	0.210539718506027	132288.578125
207	2020-10-18	571938	NA	27895	NA	0.0487727690763684	0.210391770529101	132585.984375
208	2020-10-19	577436	NA	28076	NA	0.0486218386106859	0.209740811005491	133860.453125
209	2020-10-20	582666	NA	28252	NA	0.0484874696652971	0.209161286755209	135072.796875
210	2020-10-21	587720	NA	28416	NA	0.0483495542094875	0.208566432624103	136244.359375
211	2020-10-22	592997	NA	28575	NA	0.0481874275923824	0.207867172331297	137467.59375
212	2020-10-23	598601	NA	28774	NA	0.0480687469616656	0.207355311553288	138766.640625
213	2020-10-24	601746	NA	28893	NA	0.0480152755481549	0.20712472901822	139495.65625
214	2020-10-25	607281	NA	29051	NA	0.0478378213709963	0.20635933813231	140778.703125
215	2020-10-26	612276	NA	29217	NA	0.0477186758912647	0.205845435825108	141936.59375
216	2020-10-27	617576	NA	29411	NA	0.0476232884697592	0.205434042475633	143165.171875
217	2020-10-28	622571	NA	29577	NA	0.0475078344477979	0.204936105788729	144323.03125
218	2020-10-29	627397	NA	29758	NA	0.0474308930390168	0.204604270760918	145441.734375
219	2020-10-30	631816	NA	29925	NA	0.0473634729098345	0.204313520120753	146466.078125
220	2020-10-31	634215	NA	30021	NA	0.0473356826943544	0.204193691448962	147022.171875
221	2020-11-01	634702	NA	30047	NA	0.047340326641479	0.204213708810303	147135.078125
222	2020-11-02	636133	NA	30101	NA	0.0473187210850561	0.204120525012251	147466.796875
223	2020-11-03	636526	NA	30142	NA	0.0473539179860681	0.204272369795541	147557.890625
224	2020-11-04	642173	NA	31616	NA	0.0492328391259053	0.212377647355056	148866.890625
225	2020-11-05	644527	NA	31885	NA	0.049470386810793	0.213402403830669	149412.5625
226	2020-11-06	650217	NA	32127	NA	0.0494096586216602	0.21314051813349	150731.546875
227	2020-11-07	654120	NA	32421	NA	0.0495643001284168	0.213807692153128	151636.265625
228	2020-11-08	655660	NA	32610	NA	0.0497361437330324	0.214548957242148	151993.28125
229	2020-11-09	661183	NA	32762	NA	0.0495505782816558	0.213748582242572	153273.53125
230	2020-11-10	667245	NA	33060	NA	0.049547017961918	0.213733302085775	154678.75
231	2020-11-11	673373	NA	33377	NA	0.0495668819510138	0.213819092660599	156099.25
232	2020-11-12	679790	NA	33770	NA	0.0496771061651392	0.214294666271117	157586.75
233	2020-11-13	685878	NA	34144	NA	0.0497814480126203	0.214744860661068	158997.984375
234	2020-11-14	689550	NA	34496	NA	0.0500268290914364	0.215803432669488	159849.171875
235	2020-11-15	691413	NA	34751	NA	0.0502608426512085	0.216812929945508	160281.03125
236	2020-11-16	693917	NA	35084	NA	0.0505593608457496	0.218100727790501	160861.453125
237	2020-11-17	701235	NA	35553	NA	0.0507005497443796	0.218709861038875	162557.828125
238	2020-11-18	708513	NA	36023	NA	0.0508431037962606	0.219324893511262	164244.921875
239	2020-11-19	715675	NA	36478	NA	0.0509700632270234	0.21987265312027	165905.125
240	2020-11-20	723738	NA	37043	NA	0.0511828866247178	0.220790837981897	167774.171875
241	2020-11-21	729248	NA	37438	NA	0.051337816490412	0.221459284431722	169051.390625
242	2020-11-22	731747	NA	37630	NA	0.0514248777241314	0.221834840667203	169630.703125
243	2020-11-23	734346	NA	37758	NA	0.051417179367764	0.221801659360052	170233.171875
244	2020-11-24	742256	NA	38175	NA	0.0514310426591365	0.221861574069366	172066.75
245	2020-11-25	750490	NA	38700	NA	0.0515663100107929	0.22244521428898	173975.421875
246	2020-11-26	758247	NA	39200	NA	0.0516981933327794	0.223014177774337	175773.578125
247	2020-11-27	766570	NA	39714	NA	0.051807401802836	0.2234853910385	177702.890625
248	2020-11-28	771819	NA	40076	NA	0.0519240910109754	0.223988824591906	178919.640625
249	2020-11-29	774202	NA	40272	NA	0.0520174321430324	0.224391489935193	179472.046875
250	2020-11-30	780914	NA	40658	NA	0.052064631956912	0.224595187189269	181027.921875
251	2020-12-01	789219	NA	41175	NA	0.0521718306325621	0.225057744067702	182953.046875
252	2020-12-02	797303	NA	41676	NA	0.0522712193482277	0.225486536058043	184827
253	2020-12-03	805231	NA	42152	NA	0.0523477114020697	0.225816585464668	186664.765625
254	2020-12-04	814047	NA	42662	NA	0.0524072934363741	0.226073715765937	188708.359375
255	2020-12-05	819577	NA	42992	NA	0.0524563280814371	0.226285314829093	189990.234375
256	2020-12-06	821879	NA	43154	NA	0.0525065125158326	0.226501815266411	190523.859375
257	2020-12-07	829094	NA	43576	NA	0.052558575987765	0.226726495896733	192196.328125
258	2020-12-08	837863	NA	44144	NA	0.0526864177079069	0.22727805500899	194229.046875
259	2020-12-09	846230	NA	44670	NA	0.0527870673457571	0.227712309621452	196168.578125
260	2020-12-10	854501	NA	45220	NA	0.0529197742308084	0.228284900515023	198085.8125
261	2020-12-11	863187	NA	45757	NA	0.0530093710864506	0.228671468189036	200099.296875
262	2020-12-12	869202	NA	46166	NA	0.0531130853357447	0.229118893563096	201493.640625
263	2020-12-13	871922	NA	46377	NA	0.0531893907941307	0.229448117586161	202124.125
264	2020-12-14	880044	NA	46916	NA	0.0533109708150956	0.229972659467103	204006.859375
265	2020-12-15	889372	NA	47563	NA	0.0534793089955609	0.230698929315091	206169.140625
266	2020-12-16	898695	NA	48202	NA	0.053635549324298	0.231372989614298	208330.28125
267	2020-12-17	907247	NA	48850	NA	0.053844212215637	0.232273212852501	210312.671875
268	2020-12-18	916241	NA	49495	NA	0.0540196302064631	0.233029998360239	212397.546875
269	2020-12-19	921728	NA	49943	NA	0.0541840976947646	0.233739541471951	213669.453125
270	2020-12-20	924034	NA	50161	NA	0.054284799044191	0.234173982087022	214203.984375
271	2020-12-21	933196	NA	50820	NA	0.054458013107643	0.234921266402788	216327.796875
272	2020-12-22	943862	NA	51589	NA	0.0546573545709013	0.235781249408618	218800.265625
273	2020-12-23	953908	NA	52421	NA	0.0549539368576425	0.237060753714567	221128.96875
274	2020-12-24	963604	NA	53311	NA	0.0553245939203241	0.238659740955961	223376.59375
275	2020-12-25	973215	NA	54145	NA	0.0556351885246323	0.239999678641117	225604.46875
276	2020-12-26	980695	NA	54865	NA	0.0559450185837595	0.241336273425552	227338.390625
277	2020-12-27	984014	NA	55240	NA	0.0561374126790879	0.242166240367337	228107.765625
278	2020-12-28	992686	NA	56076	NA	0.0564891617288851	0.243683708424008	230117.96875
279	2020-12-29	1001400	NA	56999	NA	0.0569193129618534	0.245539373918805	232137.921875
280	2020-12-30	1008686	NA	57961	NA	0.0574618860577028	0.247879991866311	233826.859375
281	2020-12-31	1013014	NA	58601	NA	0.0578481639937849	0.249546347599142	234830.125
